# Discovery of genomic and transcriptomic pleiotropy between kidney function and soluble receptor for advanced glycation end-products using correlated meta-analyses: The Long Life Family Study (LLFS)

**DOI:** 10.1101/2023.12.27.23300583

**Authors:** Mary F. Feitosa, Shiow J. Lin, Sandeep Acharya, Bharat Thyagarajan, Mary K. Wojczynski, Allison L. Kuipers, Alexander Kulminski, Kaare Christensen, Joseph M. Zmuda, Michael R. Brent, Michael A. Province

## Abstract

Patients with chronic kidney disease (CKD) have increased oxidative stress and chronic inflammation, which may escalate the production of advanced glycation end-products (AGE). High soluble receptor for AGE (sRAGE) and low estimated glomerular filtration rate (eGFR) levels are associated with CKD and aging. We evaluated whether eGFR calculated from creatinine and cystatin C share pleiotropic genetic factors with sRAGE. We employed whole-genome sequencing and correlated meta-analyses on combined genomewide association study (GWAS) *p*-values in 4,182 individuals (age range: 24-110) from the Long Life Family Study (LLFS). We also conducted transcriptome-wide association studies (TWAS) on whole blood in a subset of 1,209 individuals. We identified 59 pleiotropic GWAS loci (*p*<5×10^-8^) and 17 TWAS genes (Bonferroni-*p*<2.73×10^-6^) for eGFR traits and sRAGE. TWAS genes, *LSP1* and *MIR23AHG*, were associated with eGFR and sRAGE located within GWAS loci, lncRNA-*KCNQ1OT1* and *CACNA1A/CCDC130*, respectively. GWAS variants were eQTLs in the kidney glomeruli and tubules, and GWAS genes predicted kidney carcinoma. TWAS genes harbored eQTLs in the kidney, predicted kidney carcinoma, and connected enhancer-promoter variants with kidney function-related phenotypes at *p*<5×10^-8^. Additionally, higher allele frequencies of protective variants for eGFR traits were detected in LLFS than in ALFA-Europeans and TOPMed, suggesting better kidney function in healthy-aging LLFS than in general populations. Integrating genomic annotation and transcriptional gene activity revealed the enrichment of genetic elements in kidney function and kidney diseases. The identified pleiotropic loci and gene expressions for eGFR and sRAGE suggest their underlying shared genetic effects and highlight their roles in kidney- and aging-related signaling pathways.
