## Supplementary Table 4 for "Discovery of genomic and transcriptomic pleiotropy between kidney function and soluble receptor for advanced glycation end-products using correlated meta-analyses: The Long Life Family Study (LLFS)"

### Sheet: Sheet1
Supplementary Table 4. Novel locus variants identified of CMA GWAS for kidney function traits, the NHGRI-EBI GWAS catalog for kidney related-traits, and The Cancer Genome Atlas (TCGA) for kidney
	Correlated meta-analysis																		NHGRI-EBI GWAS Catalog							The Cancer Genome Atlas (TCGA) for kidney
Locus	Traits	SNP	Chr	Position (GRCh38)	Locus	Role	A1/A2	Freq A1	eGFRcr β	eGFRcr SE	eGFRcr p-value	eGFRcys β	eGFRcys SE	eGFRcys p-value	sRAGE β	sRAGE SE	sRAGE p-value	CMA p-value	Variant and risk allele	Chr:Position (GRCh38)	Locus	p-value	Reported trait	Study accession	PMID	Project	# SSM Affected Cases	# CNV Gains	# CNV Losses	# Mutations
1	eGFRcr_eGFRcys	rs527801408	1p34.3	38388871	LINC01343/ LINC01685	intergenic	T/C	0.0025	-0.257	0.057	5.66x10-6	-0.307	0.067	4.56x10-6				4.81x10-8
	eGFRcr_eGFRcys	rs547464256		38389075			C/T	0.0027	-0.25	0.053	3.02x10-6	-0.303	0.063	1.68x10-6				1.49x10-8
2	eGFRcr_eGFRcys	rs545971089	1p32.3	50816048	FAF1	intronic	T/A	0.0052	-0.183	0.038	1.43x10-6	-0.2	0.045	8.15x10-6				2.77x10-8	rs116626164-A	1:50509555	FAF1	1 x 10-8	Blood urea nitrogen levels	GCST008062	31152163	TCGA-KIRC	2 / 374 (0.53%)	5 / 517 (0.97%)	62 / 517 (11.99%)	2
	eGFRcr_eGFRcys_sRAGE								-0.183	0.038	1.43x10-6	-0.2	0.045	8.15x10-6	0.397	0.16	1.31x10-2	8.28x10-9	rs141811210-GTAA	1:50614520	FAF1	2 x 10-19	Serum uric acid levels	GCST90018977	34594039	TCGA-KIRP	1 / 278 (0.36%)	3 / 283 (1.06%)	30 / 283 (10.60%)	1
	eGFRcr_eGFRcys	rs533133043		50978033	CDKN2C/ MIR4421	intergenic	T/G	0.0043	-0.225	0.041	5.02x10-8	-0.247	0.049	4.28x10-7				2.97x10-10	rs10888700-T	1:50620665	FAF1	3 x 10-21	Urate levels	GCST011119	33356394
	eGFRcr_eGFRcys_sRAGE								-0.225	0.041	5.02x10-8	-0.247	0.049	4.28x10-7	0.615	0.174	4.08x10-4	3.88x10-12	rs13376700-?	1:51011971	CDKN2C, MIR4421	5 x 10-10	Renal cell carcinoma	GCST004710	28598434
	eGFRcr_sRAGE								-0.225	0.041	5.02x10-8				0.615	0.174	4.08x10-4	1.15x10-9	rs116760613-A	1:51025037	CDKN2C, MIR4421	2 x 10-9	Blood urea nitrogen levels	GCST008062	31152163
	eGFRcys_sRAGE											-0.247	0.049	4.28x10-7	0.615	0.174	4.08x10-4	5.84x10-9
	eGFRcr_eGFRcys	rs572646119		51148437	C1orf185	downstream	T/A	0.0041	-0.228	0.042	6.12x10-8	-0.246	0.05	8.64x10-7				5.78x10-10								TCGA-KIRP	1 / 278 (0.36%)	3 / 283 (1.06%)	29 / 283 (10.25%)	1
	eGFRcr_eGFRcys_sRAGE								-0.228	0.042	6.12x10-8	-0.246	0.05	8.64x10-7	0.516	0.177	3.61x10-3	6.72x10-11
	eGFRcr_sRAGE								-0.228	0.042	6.12x10-8				0.516	0.177	3.61x10-3	1.94x10-8
3	eGFRcr_sRAGE	rs263436	1p22.3	86706719	SH3GLB1	intronic	A/G	0.213321	0.022	0.007	1.31x10-3				-0.138	0.028	1.03x10-6	4.57x10-8								TCGA-KIRC	1 / 374 (0.27%)	10 / 517 (1.93%)	57 / 517 (11.03%)	1
	eGFRcr_sRAGE	rs263466		86717873			A/G	0.214089	0.024	0.007	3.68x10-4				-0.144	0.028	2.97x10-7	4.05x10-9
	eGFRcr_sRAGE	rs263465		86719766			G/T	0.213008	0.024	0.007	4.39x10-4				-0.144	0.028	3.47x10-7	5.60x10-9
	eGFRcr_sRAGE	rs263463		86723198			C/T	0.213975	0.021	0.007	1.45x10-3				-0.141	0.028	4.82x10-7	2.86x10-8
	eGFRcr_sRAGE	rs263479		86739278			T/C	0.212761	0.024	0.007	4.73x10-4				-0.138	0.028	9.60x10-7	1.36x10-8
	eGFRcr_sRAGE	rs372830		86739569			T/A	0.211276	0.023	0.007	7.10x10-4				-0.136	0.028	1.34x10-6	2.79x10-8
	eGFRcr_sRAGE	rs372828		86739570			T/A	0.21139	0.023	0.007	8.03x10-4				-0.134	0.028	1.77x10-6	3.97x10-8
	eGFRcr_sRAGE	rs166415		86742117			T/G	0.21107	0.024	0.007	4.26x10-4				-0.135	0.028	1.75x10-6	1.96x10-8
	eGFRcr_sRAGE	rs263476		86743975		UTR3	A/G	0.213327	0.023	0.007	6.84x10-4				-0.141	0.028	6.39x10-7	1.49x10-8
	eGFRcr_sRAGE	rs166416		86760172	SH3GLB1/ SELENOF	intergenic	C/A	0.212477	0.024	0.007	4.45x10-4				-0.132	0.028	2.50x10-6	2.74x10-8								TCGA-KIRP	1 / 278 (0.36%)	3 / 283 (1.06%)	28 / 283 (9.89%)	1
	eGFRcr_sRAGE	rs59016838		86760579			T/G	0.211234	0.025	0.007	2.54x10-4				-0.136	0.028	1.10x10-6	7.73x10-9
	eGFRcr_sRAGE	rs263490		86761733			C/A	0.212353	0.024	0.007	3.40x10-4				-0.139	0.028	6.31x10-7	6.75x10-9
	eGFRcr_sRAGE	rs263488		86762118			A/T	0.212004	0.023	0.007	6.48x10-4				-0.138	0.028	8.99x10-7	1.83x10-8
	eGFRcr_sRAGE	rs263487		86763490			C/A	0.212653	0.023	0.007	7.32x10-4				-0.139	0.028	7.67x10-7	1.86x10-8
	eGFRcr_sRAGE	rs263457		86775307			G/C	0.213024	0.023	0.007	5.56x10-4				-0.143	0.028	3.43x10-7	7.26x10-9
	eGFRcr_sRAGE	rs691774		86779067			C/T	0.212155	0.022	0.007	9.01x10-4				-0.138	0.028	8.06x10-7	2.44x10-8
	eGFRcr_sRAGE	rs691531		86779595			T/C	0.212887	0.021	0.007	1.49x10-3				-0.144	0.028	2.79x10-7	1.95x10-8
	eGFRcr_sRAGE	rs566334		86785396			G/A	0.211419	0.024	0.007	5.22x10-4				-0.154	0.028	5.73x10-8	1.69x10-9
	eGFRcr_sRAGE	rs494577		86794394			G/A	0.213709	0.023	0.007	8.33x10-4				-0.149	0.028	1.06x10-7	4.72x10-9
	eGFRcr_sRAGE	rs12752871		86809027			G/A	0.215924	0.021	0.007	1.44x10-3				-0.148	0.028	9.54x10-8	8.41x10-9
	eGFRcr_sRAGE	rs4269747		86815005			A/G	0.214269	0.021	0.007	2.15x10-3				-0.144	0.028	3.08x10-7	3.29x10-8
	eGFRcr_sRAGE	rs6576850		86819716			G/A	0.214431	0.021	0.007	1.86x10-3				-0.146	0.028	1.63x10-7	1.72x10-8
	eGFRcr_sRAGE	rs6576851		86819744			C/G	0.213543	0.022	0.007	1.26x10-3				-0.153	0.028	4.18x10-8	3.87x10-9
	eGFRcr_sRAGE	rs6576852		86819918			T/G	0.215449	0.022	0.007	1.11x10-3				-0.15	0.028	7.91x10-8	5.31x10-9
	eGFRcr_sRAGE	rs6576853		86820036			G/A	0.215028	0.021	0.007	1.37x10-3				-0.146	0.028	1.67x10-7	1.20x10-8
	eGFRcr_sRAGE	rs6576854		86820215			C/G	0.215646	0.022	0.007	1.08x10-3				-0.148	0.028	1.07x10-7	6.48x10-9
	eGFRcr_sRAGE	rs11161896		86820541			T/C	0.214575	0.022	0.007	8.18x10-4				-0.149	0.028	9.86x10-8	4.36x10-9
	eGFRcr_sRAGE	rs10873802		86820751			C/T	0.215884	0.022	0.007	1.22x10-3				-0.148	0.028	9.19x10-8	6.67x10-9
	eGFRcr_sRAGE	rs10782585		86821913			C/T	0.216123	0.023	0.007	5.88x10-4				-0.151	0.028	7.53x10-8	2.40x10-9
	eGFRcr_sRAGE	rs10873803		86822017			G/C	0.139649	0.024	0.008	2.14x10-3				-0.17	0.033	2.91x10-7	3.12x10-8
	eGFRcr_sRAGE	rs954119		86825532			T/C	0.203762	0.026	0.007	1.87x10-4				-0.169	0.028	2.81x10-9	5.02x10-11
	eGFRcr_sRAGE	rs11161897		86826785			A/G	0.193774	0.023	0.007	7.65x10-4				-0.16	0.029	3.54x10-8	1.86x10-9
	eGFRcr_sRAGE	rs6656882		86827231			C/T	0.20521	0.025	0.007	2.34x10-4				-0.18	0.028	2.34x10-10	1.02x10-11
	eGFRcr_sRAGE	rs4282790		86828222			C/T	0.205835	0.024	0.007	4.89x10-4				-0.169	0.028	3.28x10-9	1.82x10-10
4	eGFRcr_eGFRcys	rs7514231	1p22.2	90183420	ZNF326/ SNORD3G	intergenic	T/C	0.003	-0.265	0.058	4.15x10-6	-0.308	0.068	6.03x10-6				4.70x10-8	rs368863397-C	1:89685824	LRRC8C	3 x 10-9	Serum uric acid levels	GCST90018977	34594039	TCGA-KIRC	2 / 374 (0.53%)	10 / 517 (1.93%)	59 / 517 (11.41%)	2
	eGFRcr_eGFRcys	rs74100345		90186054			A/C	0.003	-0.27	0.058	2.98x10-6	-0.314	0.068	4.74x10-6				3.12x10-8								TCGA-KIRP	1 / 278 (0.36%)	4 / 283 (1.41%)	27 / 283 (9.54%)	1
5	eGFRcr_eGFRcys_sRAGE	rs76181979	1p21.2	101372814	LINC01307	ncRNA_ intronic	C/T	0.00512462	-0.1813	0.04	4.85x10-6	-0.187	0.047	6.28x10-5	0.4322	0.1667	9.54x10-3	4.74x10-8
6	eGFRcr_eGFRcys	rs115559549	1q24.1	165723138	LOC440700/ TMCO1	intergenic	C/A	0.0029	-0.254	0.054	2.20x10-6	-0.326	0.063	2.61x10-7				3.19x10-9								TCGA-KIRP	1 / 278 (0.36%)	14 / 283 (4.95%)	15 / 283 (5.30%)	1
	eGFRcr_eGFRcys	rs114304424		165742578	TMCO1	intronic	C/T	0.0028	-0.253	0.053	2.26x10-6	-0.325	0.063	2.57x10-7				3.22x10-9
7	eGFRcr_eGFRcys	rs139831128	2q37.2	236303040	ASB18/ IQCA1	intergenic	T/G	0.0058	-0.153	0.035	1.36x10-5	-0.204	0.042	9.67x10-7				3.12x10-8								TCGA-KIRP	1 / 278 (0.36%)	39 / 283 (13.78%)	12 / 283 (4.24%)	1
8	eGFRcr_eGFRcys	rs753994697	3p24.3	19318888	KCNH8	intronic	G/A	0.0029	-0.268	0.052	2.97x10-7	-0.249	0.062	6.04x10-5				4.65x10-8								TCGA-KIRC	3 / 374 (0.80%)	2 / 517 (0.39%)	441 / 517 (85.30%)	3
																										TCGA-KIRP	2 / 278 (0.72%)	59 / 283 (20.85%)	20 / 283 (7.07%)	2
9	eGFRcr_eGFRcys	rs562793857	3p12.1	86706410	LINC02070/ VGLL3	intergenic	A/T	0.0023	-0.391	0.058	1.88x10-11	-0.404	0.068	3.76x10-9				3.51x10-14								TCGA-KIRP	1 / 278 (0.36%)	62 / 283 (21.91%)	17 / 283 (6.01%)	1
10	eGFRcr_eGFRcys	rs16850353	3q23	140467128	CLSTN2	intronic	T/G	0.0024	-0.35	0.067	1.62x10-7	-0.333	0.079	2.60x10-5				1.58x10-8								TCGA-KIRC	1 / 374 (0.27%)	49 / 517 (9.48%)	64 / 517 (12.38%)	1
11	eGFRcr_eGFRcys_sRAGE	rs138185959	4p16.2	5152140	STK32B	intronic	A/G	0.0043379	-0.1475	0.0427	5.59x10-4	-0.2322	0.05023	3.92x10-6	0.5834	0.1833	1.47x10-3	3.59x10-8	rs1533096-C	4:4782412	STX18-AS1	3 x 10-8	Urate levels	GCST008972	31578528	TCGA-KIRC	1 / 374 (0.27%)	12 / 517 (2.32%)	59 / 517 (11.41%)	1
	eGFRcr_eGFRcys	rs151274284		5203595			A/G	0.00397999	-0.1943	0.04497	1.60x10-5	-0.2769	0.05309	1.93x10-7				1.20x10-8
	eGFRcr_eGFRcys_sRAGE								-0.1943	0.04497	1.60x10-5	-0.2769	0.05309	1.93x10-7	0.6142	0.1917	1.36x10-3	3.71x10-10
	eGFRcys_sRAGE											-0.2769	0.05309	1.93x10-7	0.6142	0.1917	1.36x10-3	1.28x10-8
12	eGFRcr_eGFRcys_sRAGE	rs749822346	4p15.31	18959890	LCORL/ SLIT2	intergenic	A/G	0.0024	-0.2896	0.05885	8.97x10-7	-0.263	0.06938	1.52x10-4	0.69	0.2519	6.19x10-3	2.13x10-8								TCGA-KIRC	8 / 374 (2.14%)	14 / 517 (2.71%)	50 / 517 (9.67%)	8
																										TCGA-KICH	1 / 66 (1.52%)	14 / 66 (21.21%)	0 / 66 (0.00%)	1
																										TCGA-KIRP	3 / 278 (1.08%)	10 / 283 (3.53%)	21 / 283 (7.42%)	3
13	eGFRcr_eGFRcys	rs554254460	4q28.3	133300968	PCDH10/ PABPC4L	intergenic	T/C	0.0024	-0.333	0.055	1.63x10-9	-0.296	0.065	5.58x10-6				2.32x10-10								TCGA-KIRC	6 / 374 (1.60%)	11 / 517 (2.13%)	56 / 517 (10.83%)	6
																										TCGA-KIRP	2 / 278 (0.72%)	9 / 283 (3.18%)	24 / 283 (8.48%)	2
14	eGFRcr_eGFRcys	rs777345385	4q34.3	178624722	LINC01098/ LINC00290	intergenic	A/G	0.0029	-0.233	0.052	9.00x10-6	-0.295	0.062	2.02x10-6				3.80x10-8	rs17067290-T	4:179265397		6 x 10-6	Uric acid elevation in response to thiazide-like diuretic in hypertension	GCST009319	31748705
	eGFRcr_eGFRcys	rs1017710		179779111			T/C	0.0727	-0.043	0.011	5.55x10-5	-0.065	0.013	2.35x10-7				3.73x10-8
	eGFRcr_eGFRcys	rs2383390		179780457			T/C	0.0723	-0.043	0.011	6.32x10-5	-0.065	0.013	2.89x10-7				4.74x10-8
	eGFRcr_eGFRcys	rs72713880		179781213			G/C	0.0726	-0.044	0.011	3.16x10-5	-0.065	0.013	2.43x10-7				2.41x10-8
	eGFRcr_eGFRcys	rs72713891		179784804			G/A	0.0723	-0.045	0.011	3.12x10-5	-0.065	0.013	2.88x10-7				2.67x10-8
	eGFRcr_eGFRcys	rs17068188		179789302			A/G	0.0733	-0.046	0.011	2.00x10-5	-0.065	0.013	2.86x10-7				1.87x10-8
	eGFRcr_eGFRcys	rs72713899		179792605			A/C	0.0724	-0.045	0.011	2.55x10-5	-0.066	0.013	1.36x10-7				1.39x10-8
	eGFRcr_eGFRcys	rs17068194		179793905			A/G	0.0731	-0.047	0.011	1.24x10-5	-0.068	0.013	1.05x10-7				6.57x10-9
	eGFRcr_eGFRcys	rs35141563		179794463			G/A	0.0729	-0.042	0.011	7.53x10-5	-0.065	0.013	2.43x10-7				4.89x10-8
	eGFRcr_eGFRcys	rs72715903		179794481			T/G	0.0735	-0.045	0.011	2.31x10-5	-0.066	0.013	1.93x10-7				1.62x10-8
	eGFRcr_eGFRcys	rs7665259		179794593			C/T	0.0729	-0.043	0.011	5.09x10-5	-0.066	0.013	1.77x10-7				2.89x10-8
	eGFRcr_eGFRcys	rs7665471		179794719			C/T	0.0729	-0.045	0.011	2.59x10-5	-0.067	0.013	1.26x10-7				1.34x10-8
	eGFRcr_eGFRcys	rs7687534		179794812			T/C	0.073	-0.043	0.011	5.38x10-5	-0.066	0.012	1.34x10-7				2.54x10-8
	eGFRcr_eGFRcys	rs72715905		179795563			G/A	0.0711	-0.044	0.011	5.01x10-5	-0.07	0.013	6.10x10-8				1.45x10-8
	eGFRcr_eGFRcys	rs17068202		179795798			C/A	0.0725	-0.043	0.011	5.27x10-5	-0.068	0.013	8.04x10-8				1.80x10-8
	eGFRcr_eGFRcys	rs72715959		179797329			G/A	0.0729	-0.049	0.011	5.13x10-6	-0.072	0.013	1.62x10-8				9.53x10-10
15	eGFRcr_eGFRcys	rs28003	5p15.2	11484101	CTNND2	intronic	C/T	0.0034	-0.211	0.046	4.69x10-6	-0.26	0.054					2.24x10-8								TCGA-KIRC	5 / 374 (1.34%)	128 / 517 (24.76%)	6 / 517 (1.16%)	5
	eGFRcr_eGFRcys	rs73048073		11491173			T/C	0.0036	-0.203	0.045	8.35x10-6	-0.258	0.054	1.57x10-6				3.02x10-8								TCGA-KIRP	1 / 278 (0.36%)	24 / 283 (8.48%)	7 / 283 (2.47%)	1
	eGFRcr_eGFRcys	rs25936		11503168			T/C	0.0032	-0.214	0.047	5.40x10-6	-0.255	0.056	4.72x10-6				4.76x10-8
16	eGFRcr_eGFRcys_sRAGE	rs562304789	5q14.1	79622780	TENT2	intronic	G/A	0.00678005	-0.1194	0.03463	5.72x10-4	-0.1826	0.04081	1.89x10-6	0.497	0.1461	6.78x10-4	2.94x10-8								TCGA-KIRC	3 / 374 (0.80%)	130 / 517 (25.15%)	15 / 517 (2.90%)	3
																										TCGA-KIRP	1 / 278 (0.36%)	17 / 283 (6.01%)	10 / 283 (3.53%)	1
17	eGFRcr_eGFRcys_sRAGE	rs185704381	5q22.3	114243101	YTHDC2/ KCNN2	intergenic	G/A	0.00590141	-0.1565	0.03629	1.65x10-5	-0.1651	0.04306	1.28x10-4	0.4682	0.1526	2.17x10-3	4.03x10-8								TCGA-KIRC	7 / 374 (1.87%)	242 / 517 (46.81%)	10 / 517 (1.93%)	7
																										TCGA-KIRP	1 / 278 (0.36%)	25 / 283 (8.83%)	11 / 283 (3.89%)	1
18	eGFRcr_eGFRcys_sRAGE	rs189218418	7p15.1-p14.3	28793077	CREB5	intronic	T/C	0.0032	-0.192	0.049	9.66x10-5	-0.247	0.058	2.04x10-5	0.661	0.208	1.45x10-3	2.67x10-8								TCGA-KIRC	2 / 374 (0.53%)	134 / 517 (25.92%)	3 / 517 (0.58%)	2
19	eGFRcr_eGFRcys_sRAGE	rs147852559	7q35-q36.1	148077037	CNTNAP2	intronic	A/G	0.012	-0.08	0.026	2.17x10-3	-0.125	0.031	4.88x10-5	0.445	0.108	3.96x10-5	3.65x10-8	rs731565-T	7:147709170	CNTNAP2	4 x 10-6	Diabetic kidney disease	GCST003098	26305897	TCGA-KIRC	4 / 374 (1.07%)	144 / 517 (27.85%)	7 / 517 (1.35%)	4
	eGFRcys_sRAGE											-0.125	0.031	4.88x10-5	0.445	0.108	3.96x10-5	3.15x10-8	rs1989248-C	7:148443990	RN7SL72P	6 x 10-7	chronic kidney disease, diabetic nephropathy	GCST003863	27647854
	eGFRcr_eGFRcys_sRAGE	rs149174297		148077365			A/G	0.0121	-0.08	0.026	2.32x10-3	-0.137	0.031	1.02x10-5	0.451	0.109	3.46x10-5	1.26x10-8
	eGFRcys_sRAGE											-0.137	0.031	1.02x10-5	0.451	0.109	3.46x10-5	6.58x10-9
20	eGFRcr_eGFRcys_sRAGE	rs10820950	9q22.31	92204473	PRSS47/ IARS	intergenic	T/C	0.489852	0.02354	0.005608	2.76x10-5	0.0237	0.006641	3.63x10-4	-0.07976	0.02353	7.08x10-4	4.73x10-8								TCGA-KIRC	3 / 374 (0.80%)	8 / 517 (1.55%)	110 / 517 (21.28%)	4
	eGFRcr_eGFRcys_sRAGE	rs10820952		92204639			G/C	0.491674	0.02316	0.005561	3.18x10-5	0.02514	0.006595	1.40x10-4	-0.07989	0.02341	6.49x10-4	2.38x10-8								TCGA-KIRP	1 / 278 (0.36%)	2 / 283 (0.71%)	22 / 283 (7.77%)	1
	eGFRcr_eGFRcys_sRAGE	rs230222		92503276	CENPP/ ECM2	intronic	G/C	0.488731	0.0237	0.005645	2.75x10-5	0.02571	0.006638	1.09x10-4	-0.08669	0.02365	2.50x10-4	8.37x10-9								TCGA-KIRC	1 / 374 (0.27%)	9 / 517 (1.74%)	110 / 517 (21.28%)	1
21	eGFRcr_eGFRcys	rs7038363	9q22.33	96666033	PRXL2C/ LOC441455	intergenic	C/G	0.0022	-0.442	0.084	1.30x10-7	-0.39	0.099	8.33x10-5				3.59x10-8	rs9785234-G	9:96167968	HSD17B3, EIF4BP3	9 x 10-6	Glomerular filtration rate in chronic kidney disease	GCST003139	26420894
22	eGFRcr_eGFRcys_sRAGE	rs974573268	10p14	6825674	LINC00707	ncRNA_ intronic	T/C	0.0339	-0.064	0.015	1.11x10-5	-0.067	0.017	1.26x10-4	0.186	0.06	2.02x10-3	2.90x10-8
23	eGFRcr_eGFRcys_sRAGE	rs10905638	10p14	9909118	LOC101928272/ LINC02670	intergenic	C/G	0.4458	-0.017	0.006	2.97x10-3	-0.032	0.007	1.91x10-6	0.083	0.024	4.11x10-4	3.44x10-8
	eGFRcys_sRAGE							0.4458				-0.032	0.007	1.91x10-6	0.083	0.024	4.11x10-4	1.95x10-8
24	eGFRcr_eGFRcys	rs184854082	11p14.3-p14.2	25628861	LUZP2/ ANO3	intergenic	A/G	0.0111	-0.147	0.027	3.41x10-8	-0.137	0.032	1.53x10-5				3.74x10-9								TCGA-KIRC	1 / 374 (0.27%)	25 / 517 (4.84%)	11 / 517 (2.13%)	1
25	eGFRcr_eGFRcys	rs74853705	11q12.2	60343472	MS4A6E/ MS4A7	intergenic	T/A	0.003	-0.285	0.05	1.38x10-8	-0.331	0.059	2.47x10-8				1.44x10-11								TCGA-KIRC	1 / 374 (0.27%)	22 / 517 (4.26%)	17 / 517 (3.29%)	1
	eGFRcr_eGFRcys	rs116560702		60373985			G/A	0.0031	-0.294	0.049	2.40x10-9	-0.331	0.058	1.25x10-8				2.51x10-12
	eGFRcr_eGFRcys	rs75613915		60379314	MS4A7	intronic	A/G	0.0031	-0.294	0.049	2.46x10-9	-0.331	0.058	1.45x10-8				2.85x10-12
	eGFRcr_eGFRcys	rs77514815		60430139			T/C	0.0029	-0.273	0.05	5.91x10-8	-0.312	0.059	1.52x10-7				1.54x10-10
	eGFRcr_eGFRcys	rs141036957		60435629			A/G	0.0026	-0.271	0.053	3.69x10-7	-0.323	0.063	2.85x10-7				9.08x10-10
	eGFRcr_eGFRcys	rs186540942		60438602			G/A	0.0026	-0.271	0.053	3.11x10-7	-0.323	0.063	2.66x10-7				7.64x10-10
	eGFRcr_eGFRcys	rs61586650		60448307		downstream	T/A	0.0026	-0.271	0.053	3.65x10-7	-0.323	0.063	2.97x10-7				9.29x10-10
	eGFRcr_eGFRcys	rs183931352		60451264	MS4A5/ MS4A1	intergenic	G/A	0.0024	-0.262	0.054	1.49x10-6	-0.32	0.064	6.45x10-7				4.52x10-9								TCGA-KICH	1 / 66 (1.52%)	13 / 66 (19.70%)	6 / 66 (9.09%)	1
	eGFRcr_eGFRcys	rs76682140		60459786	MS4A1	intronic	A/G	0.0025	-0.286	0.054	1.01x10-7	-0.337	0.063	1.16x10-7				1.85x10-10
	eGFRcr_eGFRcys	rs80075605		60477245	MS4A5/ MS4A1	intergenic	A/G	0.0023	-0.287	0.056	3.72x10-7	-0.342	0.067	3.00x10-7				9.48x10-10								TCGA-KICH	1 / 66 (1.52%)	13 / 66 (19.70%)	6 / 66 (9.09%)	1
	eGFRcr_eGFRcys	rs78568611		60477954			T/C	0.0023	-0.271	0.057	2.07x10-6	-0.308	0.067	4.82x10-6				2.44x10-8
	eGFRcr_eGFRcys	rs74352885		60479723			A/G	0.0024	-0.273	0.057	1.58x10-6	-0.319	0.067	2.09x10-6				1.09x10-8
	eGFRcr_eGFRcys	rs80255132		60529767	MS4A13	intronic	T/C	0.0024	-0.283	0.055	3.24x10-7	-0.321	0.066	1.03x10-6				2.11x10-9
	eGFRcr_eGFRcys	rs74975500		60542686		UTR3	C/A	0.0024	-0.314	0.057	4.39x10-8	-0.342	0.068	5.01x10-7				3.04x10-10
	eGFRcr_eGFRcys	rs111834326		60545719	MS4A13/ LINC00301	intergenic	A/G	0.0024	-0.283	0.055	3.43x10-7	-0.321	0.066	1.08x10-6				2.27x10-9
	eGFRcr_eGFRcys	rs78842019		60550134			A/T	0.0023	-0.286	0.057	5.39x10-7	-0.331	0.067	9.02x10-7				2.75x10-9
	eGFRcr_eGFRcys	rs112930082		60557249			A/G	0.0023	-0.28	0.057	9.08x10-7	-0.294	0.067	1.23x10-5				2.77x10-8
	eGFRcr_eGFRcys	rs7950365		60559270			A/G	0.0024	-0.283	0.055	3.34x10-7	-0.321	0.065	9.90x10-7				2.10x10-9
	eGFRcr_eGFRcys	rs76010555		60563403			T/A	0.0025	-0.28	0.056	5.77x10-7	-0.32	0.066	1.36x10-6				3.89x10-9
	eGFRcr_eGFRcys	rs112673438		60563760			C/T	0.0024	-0.283	0.055	3.10x10-7	-0.321	0.065	1.01x10-6				2.01x10-9
	eGFRcr_eGFRcys	rs75456391		60570029			T/C	0.0025	-0.283	0.055	3.16x10-7	-0.32	0.065	1.07x10-6				2.13x10-9
	eGFRcr_eGFRcys	rs149711226		60574784			A/G	0.0023	-0.273	0.057	1.61x10-6	-0.319	0.067	2.28x10-6				1.18x10-8
	eGFRcr_eGFRcys	rs116371161		60576725			A/G	0.0023	-0.282	0.056	4.74x10-7	-0.319	0.066	1.30x10-6				3.28x10-9
	eGFRcr_eGFRcys	rs76509936		60577210			C/T	0.0024	-0.283	0.055	3.22x10-7	-0.321	0.066	1.04x10-6				2.12x10-9
	eGFRcr_eGFRcys	rs77082002		60579098			C/T	0.0024	-0.283	0.055	3.40x10-7	-0.32	0.066	1.16x10-6				2.38x10-9
	eGFRcr_eGFRcys	rs112500973		60579783			A/G	0.0023	-0.289	0.057	3.92x10-7	-0.33	0.067	8.62x10-7				2.12x10-9
	eGFRcr_eGFRcys	rs78629264		60584168			T/C	0.0024	-0.284	0.056	3.50x10-7	-0.322	0.066	1.09x10-6				2.31x10-9
	eGFRcr_eGFRcys	rs75959363		60591360			A/C	0.0024	-0.283	0.056	3.79x10-7	-0.321	0.066	1.05x10-6				2.39x10-9
	eGFRcr_eGFRcys	rs112521939		60595133			C/T	0.0024	-0.283	0.056	3.61x10-7	-0.322	0.066	9.52x10-7				2.15x10-9
	eGFRcr_eGFRcys	rs74861333		60611211			G/T	0.0024	-0.283	0.055	3.28x10-7	-0.32	0.065	9.71x10-7				2.04x10-9
	eGFRcr_eGFRcys	rs78622194		60613346			T/C	0.0024	-0.283	0.056	3.71x10-7	-0.32	0.066	1.18x10-6				2.57x10-9
	eGFRcr_eGFRcys	rs77111330		60616722	LINC00301	ncRNA_intronic	C/T	0.0024	-0.283	0.055	3.29x10-7	-0.322	0.065	9.42x10-7				2.00x10-9
	eGFRcr_eGFRcys	rs76675869		60627407			T/C	0.0024	-0.283	0.055	3.15x10-7	-0.32	0.065	1.05x10-6				2.10x10-9
	eGFRcr_eGFRcys	rs116126364		60627897			C/T	0.0024	-0.283	0.056	3.78x10-7	-0.32	0.066	1.17x10-6				2.58x10-9
	eGFRcr_eGFRcys	rs79462454		60632854			G/A	0.0024	-0.283	0.056	3.78x10-7	-0.32	0.066	1.05x10-6				2.38x10-9
	eGFRcr_eGFRcys	rs115314631		60647227			A/T	0.0023	-0.283	0.055	3.41x10-7	-0.321	0.066	1.04x10-6				2.20x10-9
	eGFRcr_eGFRcys	rs114052941		60650624			T/C	0.0026	-0.277	0.053	1.78x10-7	-0.306	0.063	1.06x10-6				1.41x10-9
	eGFRcr_eGFRcys	rs143615283		60652142			C/T	0.0023	-0.292	0.056	2.37x10-7	-0.319	0.067	1.91x10-6				2.69x10-9
	eGFRcr_eGFRcys	rs77385613		60673633			T/C	0.0023	-0.272	0.057	1.58x10-6	-0.316	0.067	2.36x10-6				1.20x10-8
	eGFRcr_eGFRcys	rs76501509		60675307			A/G	0.0024	-0.283	0.056	3.84x10-7	-0.32	0.066	1.11x10-6				2.52x10-9
	eGFRcr_eGFRcys	rs7129702		60682920			T/C	0.0024	-0.284	0.055	3.01x10-7	-0.321	0.066	1.12x10-6				2.13x10-9
	eGFRcr_eGFRcys	rs151150494		60691290	LINC00301/ MS4A8	intergenic	T/G	0.0024	-0.282	0.055	3.65x10-7	-0.32	0.066	1.09x10-6				2.39x10-9
	eGFRcr_eGFRcys	rs7940650		60692350			T/C	0.0024	-0.281	0.056	4.74x10-7	-0.32	0.066	1.16x10-6				3.00x10-9
	eGFRcr_eGFRcys	rs7930082		60692401			G/T	0.0022	-0.282	0.057	6.39x10-7	-0.34	0.067	3.96x10-7				1.71x10-9
	eGFRcr_eGFRcys	rs79558320		60701583	MS4A8	intronic	A/G	0.0024	-0.283	0.055	3.25x10-7	-0.32	0.065	1.04x10-6				2.13x10-9								TCGA-KIRP	1 / 278 (0.36%)	4 / 283 (1.41%)	8 / 283 (2.83%)	1
	eGFRcr_eGFRcys	rs114741642		60705374			T/C	0.0023	-0.283	0.055	3.36x10-7	-0.321	0.066	1.04x10-6				2.18x10-9
	eGFRcr_eGFRcys	rs76132076		60711215			C/A	0.0024	-0.284	0.055	3.31x10-7	-0.321	0.066	1.02x10-6				2.13x10-9
	eGFRcr_eGFRcys	rs75723058		60714758			G/C	0.0024	-0.283	0.056	3.74x10-7	-0.32	0.066	1.14x10-6				2.52x10-9
	eGFRcr_eGFRcys	rs114516762		60731741			T/G	0.0024	-0.284	0.055	3.00x10-7	-0.322	0.066	9.50x10-7				1.88x10-9
26	eGFRcr_eGFRcys	rs140810086	11q14.1	85388172	DLG2	intronic	A/G	0.00338371	-0.2214	0.0489	6.16x10-6	-0.2852	0.05771	8.00x10-7				1.50x10-8								TCGA-KIRC	5 / 374 (1.34%)	19 / 517 (3.68%)	20 / 517 (3.87%)	5
	eGFRcr_eGFRcys_sRAGE								-0.2214	0.0489	6.16x10-6	-0.2852	0.05771	8.00x10-7	0.6582	0.2088	1.63x10-3	5.41x10-10
	eGFRcys_sRAGE											-0.2852	0.05771	8.00x10-7	0.6582	0.2088	1.63x10-3	4.66x10-8
27	eGFRcys_sRAGE	rs73535710	11q14.3	90901929	DISC1FP1	ncRNA_intronic	C/A	0.0941962				-0.04711	0.01138	3.56x10-5	0.1604	0.04038	7.25x10-5	4.14x10-8
28	eGFRcr_eGFRcys	rs184549240	11q22.1	97460758	LINC02737/ CNTN5	intergenic	T/C	0.003	-0.218	0.052	2.92x10-5	-0.306	0.061	6.64x10-7				4.39x10-8								TCGA-KIRC	3 / 374 (0.80%)	22 / 517 (4.26%)	18 / 517 (3.48%)	3
	eGFRcr_eGFRcys_sRAGE			97460758					-0.218	0.052	2.92x10-5	-0.306	0.061	6.64x10-7	0.858	0.22	9.94x10-5	1.23x10-10								TCGA-KIRP	3 / 278 (1.08%)	5 / 283 (1.77%)	23 / 283 (8.13%)	3
	eGFRcr_sRAGE			97460758					-0.218	0.052	2.92x10-5				0.858	0.22	9.94x10-5	4.84x10-8
	eGFRcys_sRAGE			97460758								-0.306	0.061	6.64x10-7	0.858	0.22	9.94x10-5	1.80x10-9
29	eGFRcr_eGFRcys_sRAGE	rs529684126	11q25	134685335	LOC283177/ LINC02714	intergenic	C/T	0.00654627	-0.1686	0.03654	4.06x10-6	-0.173	0.04318	6.29x10-5	0.4016	0.153	8.70x10-3	3.87x10-8
30	eGFRcys_sRAGE	rs2895135	12q24.33	130459248	RIMBP2	intronic	A/G	0.3275				-0.024	0.007	6.73x10-4	0.119	0.025	2.53x10-6	4.19x10-8	rs2292664-?	12:130437119	RIMBP2	1 x 10-8	longevity	GCST002846	25918517	TCGA-KIRC	7 / 374 (1.87%)	83 / 517 (16.05%)	6 / 517 (1.16%)	7
																										TCGA-KIRP	3 / 278 (1.08%)	99 / 283 (34.98%)	0 / 283 (0.00%)	3
31	eGFRcr_eGFRcys_sRAGE	rs112909432	14q12	28601271	LOC728755/ FOXG1-AS1	intergenic	G/A	0.00453172	-0.2179	0.04475	1.17x10-6	-0.1947	0.05259	2.16x10-4	0.4878	0.1852	8.47x10-3	4.39x10-8
32	eGFRcr_eGFRcys_sRAGE	rs7141142	14q13.1	33723997	NPAS3	intronic	G/A	0.0823	-0.039	0.01	1.03x10-4	-0.055	0.012	3.88x10-6	0.123	0.042	3.77x10-3	2.33x10-8								TCGA-KICH	1 / 66 (1.52%)	13 / 66 (19.70%)	1 / 66 (1.52%)	1
																										TCGA-KIRC	1 / 374 (0.27%)	8 / 517 (1.55%)	179 / 517 (34.62%)	1
33	eGFRcr_eGFRcys	rs186101700	14q24.3	76257507	GPATCH2L/ ESRRB	intergenic	T/C	0.0041	-0.242	0.046	1.29x10-7	-0.225	0.054	3.22x10-5				1.62x10-8								TARGET-WT	1 / 38 (2.63%)	0 / 0 (0.00%)	0 / 0 (0.00%)	1
																										TCGA-KIRP	1 / 278 (0.36%)	2 / 283 (0.71%)	41 / 283 (14.49%)	1
34	eGFRcr_eGFRcys_sRAGE	rs147775587	14q31.3	84093491	LINC02301/ SNORD3P3	intergenic	C/T	0.003	-0.204	0.051	6.88x10-5	-0.25	0.06	3.48x10-5	0.773	0.214	3.13x10-4	8.38x10-9
35	eGFRcr_eGFRcys	rs543176745	15q25.3	86210776	AGBL1	intronic	G/A	0.0024	-0.363	0.063	8.14x10-9	-0.292	0.075	9.12x10-5				6.99x10-9	rs7176093-?	15:85826199	MIR548AP	7 x 10-6	Aging traits	GCST000096	17903295	TCGA-KICH	3 / 66 (4.55%)	10 / 66 (15.15%)	0 / 66 (0.00%)	3
																										TCGA-KIRC	5 / 374 (1.34%)	17 / 517 (3.29%)	24 / 517 (4.64%)	5
36	eGFRcr_eGFRcys_sRAGE	rs528757227	17q24.3	71441664	CASC17/ROCR	intergenic	A/G	0.0131	0.083	0.025	7.52x10-4	0.105	0.029	3.24x10-4	-0.453	0.104	1.37x10-5	2.90x10-8
37	eGFRcr_eGFRcys_sRAGE	rs113819968	17q25.3	77738819	LINC01987/ LINC01973	intergenic	G/A	0.0029	-0.231	0.051	7.48x10-6	-0.276	0.061	5.78x10-6	0.538	0.22	1.42x10-2	2.02x10-8	rs11077897-G	17:77247861	SEC14L1, SEPTIN9-DT	7 x 10-6	Longevity	GCST009448	31484785
	eGFRcr_eGFRcys	rs113025648		77770785			T/C	0.0031	-0.223	0.049	5.77x10-6	-0.27	0.058	3.50x10-6				4.04x10-8	rs2253277-?	17:78112992	TMC6	1 x 10-6	Serum uric acid levels	GCST005557	29559957
	eGFRcr_eGFRcys_sRAGE								-0.223	0.049	5.77x10-6	-0.27	0.058	3.50x10-6	0.445	0.21	3.36x10-2	3.51x10-8	rs2613522-G	17:78123984	TMC6	5 x 10-8	Serum creatinine levels	GCST90018979	34594039
																			rs6501199-?	17:78338705	SOCS3, LINC01993	1 x 10-11	Creatine kinase levels	GCST006014	29403010
38	eGFRcr_eGFRcys	rs146289239	18p11.23	7872199	PTPRM	intronic	A/G	0.0032	-0.258	0.047	4.63x10-8	-0.286	0.056	3.07x10-7				2.18x10-10	rs8098064-?	18:8209271	PTPRM	4 x 10-6	chronic kidney disease	GCST001066	21546767	TCGA-KIRP	5 / 278 (1.80%)	14 / 283 (4.95%)	32 / 283 (11.31%)	6
																										TCGA-KIRC	4 / 374 (1.07%)	19 / 517 (3.68%)	73 / 517 (14.12%)	4
39	eGFRcr_eGFRcys	rs9963912	18q21.1-q21.2	50510999	SKA1/ MAPK4	intergenic	A/G	0.0027	-0.397	0.073	6.89x10-8	-0.345	0.087	7.46x10-5				2.19x10-8	rs78441534-T	18:50083001	MYO5B	5 x 10-8	Longevity (100 years and older)	GCST012419	33948810	TCGA-KIRC	1 / 374 (0.27%)	21 / 517 (4.06%)	79 / 517 (15.28%)	1
																										TCGA-KIRC	1 / 374 (0.27%)	22 / 517 (4.26%)	78 / 517 (15.09%)	1
40	eGFRcr_sRAGE	rs73030728	19q12	28820108	LOC100420587/ LINC00906	intergenic	G/A	0.0806818	-0.04011	0.01028	9.68x10-5				0.1861	0.04312	1.64x10-5	2.82x10-8
41	eGFRcr_eGFRcys_sRAGE	rs112684971	21q21.1	16985039	MIR99AHG/ LINC01549	intergenic	T/C	0.00237664	-0.263	0.05766	5.24x10-6	-0.2846	0.06816	3.03x10-5	0.8867	0.2418	2.49x10-4	1.05x10-9
	eGFRcr_sRAGE							0.00237664	-0.263	0.05766	5.24x10-6				0.8867	0.2418	2.49x10-4	2.73x10-8
42	eGFRcr_eGFRcys	rs144142100	21q22.3	44877701	PTTG1IP/ ITGB2	intergenic	G/C	0.0023	-0.233	0.061	1.31x10-4	-0.392	0.072	4.70x10-8				2.80x10-8								TCGA-KIRP	1 / 278 (0.36%)	16 / 283 (5.65%)	36 / 283 (12.72%)	1
NOTE: The most significantly associated SNPs per locus within a 1 Mb region is highlited in bold. Chr = Cytological chromosome; Position = Chromosome position in GRCh38; A1/A2 = Coded and non-coded alleles; Freq A1 = Frequency of coded allele; β = Beta coefficient of SNP; SE = Standard error of β; CMA = Correlated meta-analysis.

### Sheet: Sheet2
rs116626164-A	1:50509555	FAF1	1 x 10-8	Blood urea nitrogen levels	GCST008062	31152163
rs141811210-GTAA	1:50614520	FAF1	2 x 10-19	Serum uric acid levels	GCST90018977	34594039
rs10888700-T	1:50620665	FAF1	3 x 10-21	Urate levels	GCST011119	33356394
rs13376700-?	1:51011971	CDKN2C, MIR4421	5 x 10-10	Renal cell carcinoma	GCST004710	28598434
rs116760613-A	1:51025037	CDKN2C, MIR4421	2 x 10-9	Blood urea nitrogen levels	GCST008062	31152163
rs2253277-?	17:78112992	TMC6	1 x 10-6	Serum uric acid levels	GCST005557	29559957
rs2613522-G	17:78123984	TMC6	5 x 10-8	Serum creatinine levels	GCST90018979	34594039
rs8098064-?	18:8209271	PTPRM	4 x 10-6	chronic kidney disease	GCST001066	21546767
rs78441534-T	18:50083001	MYO5B	5 x 10-8	Longevity (100 years and older)	GCST012419	33948810
rs7176093-?	15:85826199	MIR548AP	7 x 10-6	Aging traits	GCST000096	17903295
rs11077897-G	17:77247861	SEC14L1, SEPTIN9-DT	7 x 10-6	Longevity	GCST009448	31484785
rs2253277-?	17:78112992	TMC6	1 x 10-6	Serum uric acid levels	GCST005557	29559957
rs2613522-G	17:78123984	TMC6	5 x 10-8	Serum creatinine levels	GCST90018979	34594039
rs6501199-?	17:78338705	SOCS3, LINC01993	1 x 10-11	Creatine kinase levels	GCST006014	29403010
