## Supplementary Table 5 for "Discovery of genomic and transcriptomic pleiotropy between kidney function and soluble receptor for advanced glycation end-products using correlated meta-analyses: The Long Life Family Study (LLFS)"

### Sheet: Sheet1
Supplementary Table 5. Reported locus variants for kidney function and replicated by CMA GWAS
Locus	Traits	SNP	Chr	Position (GRCh38)	Locus	Role	A1/A2	Freq A1	eGFRcr β	eGFRcr SE	eGFRcr p-value	eGFRcys β	eGFRcys SE	eGFRcys p-value	sRAGE β	sRAGE SE	sRAGE p-value	CMA p-value
1	eGFRcr_eGFRcys	rs556490122	1p36.13	17979982	ACTL8/LINC01654	intergenic	A/G	0.00350838	-0.2364	0.04673	4.42e-07	-0.2476	0.05522	7.55e-06				1.17e-08
2	eGFRcr_eGFRcys_sRAGE	rs181851110	1p36.13	19596248	LOC105378614	ncRNA_intronic	A/G	0.00805902	-0.1251	0.03089	5.184e-05	-0.1315	0.03647	0.0003146	0.4676	0.1285	0.0002762	3.1e-08
3	eGFRcr_eGFRcys	rs77083429	3p24.1	30603015	LINC01985/TGFBR2	intergenic	T/G	0.00250171	-0.3437	0.07331	2.83e-06	-0.4003	0.08631	3.63e-06				2.48e-08
	eGFRcr_eGFRcys	rs4593064		30604587	LINC01985/TGFBR2	intergenic	C/T	0.00253631	-0.3433	0.07345	3.06e-06	-0.3999	0.08613	3.54e-06				2.57e-08
4	eGFRcr_eGFRcys	rs530306569	4p15.32	16020185	PROM1	intronic	T/C	0.00431916	-0.2301	0.04131	2.71e-08	-0.2051	0.04897	2.861e-05				5.43e-09
5	eGFRcr_eGFRcys	rs185576813	7q36.3	155827601	SHH/LOC389602	intergenic	A/G	0.00223514	-0.2636	0.05827	6.23e-06	-0.3189	0.0687	3.55e-06				4.31e-08
6	eGFRcr_eGFRcys	rs71497683	9q34.11	128232318	DNM1	intronic	T/C	0.00627803	-0.1438	0.03367	2.004e-05	-0.2137	0.03979	8.27e-08				8.28e-09
7	eGFRcr_eGFRcys	rs10217242	9q34.3	136675761	AGPAT2	intronic	T/C	0.00300735	-0.2864	0.05186	3.54e-08	-0.3317	0.06132	6.7e-08				5.87e-11
8	eGFRcr_eGFRcys	rs7081909	10p15.3	1180066	ADARB2	UTR3	A/G	0.00246969	-0.3939	0.07302	7.26e-08	-0.3263	0.08677	0.0001717				4.63e-08
9	eGFRcr_eGFRcys_sRAGE	rs2157899	11p15.5	2621693	KCNQ1OT1	ncRNA_exonic	G/A	0.00310131	-0.2581	0.05699	6.12e-06	-0.3044	0.06737	6.4e-06	0.5591	0.2337	0.01678	2.29e-08
10	eGFRcr_eGFRcys	rs7967464	12q13.3	56208725	RNF41	intronic	T/C	0.00250114	-0.4218	0.08076	1.85e-07	-0.4008	0.09526	2.635e-05				1.75e-08
11	eGFRcr_eGFRcys_sRAGE	rs56058022	13q12.2	27762908	POLR1D/GSX1	intergenic	C/T	0.0256729	0.07251	0.01743	3.257e-05	0.0742	0.02058	0.000315	-0.2907	0.07324	7.337e-05	8.43e-09
	eGFRcr_sRAGE	rs56058022		27762908	POLR1D/GSX1	intergenic	C/T	0.0256729	0.07251	0.01743	3.257e-05				-0.2907	0.07324	7.337e-05	4e-08
	eGFRcr_eGFRcys_sRAGE	rs568481937		27762913	POLR1D/GSX1	intergenic	G/C	0.0244621	0.07104	0.01779	6.613e-05	0.07683	0.021	0.0002569	-0.3029	0.07461	4.989e-05	8.98e-09
	eGFRcr_eGFRcys_sRAGE	rs56216544		27762917	POLR1D/GSX1	intergenic	C/T	0.0244289	0.07086	0.01778	6.836e-05	0.07659	0.02099	0.0002665	-0.3028	0.0746	5.009e-05	9.49e-09
12	eGFRcr_eGFRcys	rs184608500	17p12	11756319	DNAH9	intronic	G/A	0.0043799	-0.1719	0.04284	6.131e-05	-0.2633	0.05057	2.01e-07				3.67e-08
13	eGFRcr_eGFRcys	rs553083486	17p11.2	16816600	USP32P1/KRT16P2	intergenic	A/G	0.00294256	-0.2087	0.04675	8.27e-06	-0.3366	0.05547	1.41e-09				2.96e-10
14	eGFRcr_eGFRcys	rs6501765	17q25.1	75216384	NUP85	intronic	A/G	0.00235585	-0.3462	0.06415	7.15e-08	-0.3319	0.07592	1.26e-05				5.18e-09
	eGFRcr_eGFRcys	rs12325884		75279849	SLC25A19	intronic	T/C	0.00303507	-0.2867	0.05649	4.06e-07	-0.2827	0.06701	2.514e-05				2.82e-08
	eGFRcr_eGFRcys	rs9894656		75298271	SLC25A19/GRB2	intergenic	A/G	0.00293785	-0.2861	0.05683	5e-07	-0.2816	0.06728	2.905e-05				3.63e-08
	eGFRcr_eGFRcys	rs4788884		75299510	SLC25A19/GRB2	intergenic	T/C	0.00306331	-0.287	0.05685	4.67e-07	-0.2792	0.06721	3.331e-05				3.86e-08
	eGFRcr_eGFRcys	rs4598942		75304229	SLC25A19/GRB2	intergenic	G/A	0.0029947	-0.3044	0.0581	1.69e-07	-0.3013	0.06856	1.137e-05				8.42e-09
	eGFRcr_eGFRcys	rs8067903		75310769	SLC25A19/GRB2	intergenic	T/A	0.00286601	-0.2842	0.05691	6.18e-07	-0.285	0.06724	2.299e-05				3.47e-08
15	eGFRcr_eGFRcys_sRAGE	rs563793231	19p13.13	13556714	CACNA1A/CCDC130	intergenic	A/G	0.00642497	-0.128	0.03415	0.0001797	-0.1367	0.04035	0.0007099	0.71	0.1445	9.27e-07	3.27e-09
	eGFRcr_sRAGE	rs563793231		13556714	CACNA1A/CCDC130	intergenic	A/G	0.00642497	-0.128	0.03415	0.0001797				0.71	0.1445	9.27e-07	4.62e-09
	eGFRcys_sRAGE	rs563793231		13556714	CACNA1A/CCDC130	intergenic	A/G	0.00642497				-0.1367	0.04035	0.0007099	0.71	0.1445	9.27e-07	2.01e-08
16	eGFRcr_eGFRcys	rs142065597	20q13.33	63425834	KCNQ2	intronic	A/G	0.00235057	-0.298	0.05225	1.25e-08	-0.2455	0.06183	7.316e-05				7.49e-09
	eGFRcr_eGFRcys	rs144768077		63425841	KCNQ2	intronic	T/G	0.00234952	-0.298	0.05223	1.24e-08	-0.2455	0.06179	7.235e-05				7.38e-09
	eGFRcr_eGFRcys	rs148569075		63425903	KCNQ2	intronic	C/G	0.00235479	-0.2981	0.05212	1.15e-08	-0.2454	0.06156	6.826e-05				6.68e-09
17	eGFRcr_eGFRcys	rs117147580	22q13.2	40797767	SLC25A17	intronic	C/T	0.0164724	-0.1031	0.02192	2.64e-06	-0.1186	0.02587	4.67e-06				2.83e-08
	eGFRcr_eGFRcys	rs140342992		40897140	XPNPEP3	intronic	T/G	0.0145631	-0.1146	0.02317	7.9e-07	-0.1256	0.02744	4.9e-06				1.26e-08
	eGFRcr_eGFRcys	rs147500241		40984510	RBX1/SNORD140	intergenic	G/A	0.0151619	-0.1132	0.02296	8.53e-07	-0.1274	0.02706	2.59e-06				8.25e-09
NOTE: CMA denotes correlated meta-analysis
