## Supplementary Table 6 for "Discovery of genomic and transcriptomic pleiotropy between kidney function and soluble receptor for advanced glycation end-products using correlated meta-analyses: The Long Life Family Study (LLFS)"

### Sheet: Sheet1
Supplementary Table 6. NHGRI-EBI GWAS catalog for reported locus variants for kidney function and replicated by CMA GWAS
	Correlated meta-analysis									NHGRI-EBI GWAS Catalog
Locus	Traits	SNP	Chr	Position (GRCh38)	Locus	Role	A1/A2	Freq A1	CMA p-value	Variant and risk allele	Chr:Position (GRCh38)	Locus	p-value	Reported trait	Ancestry	Study accession	PMID
1	eGFRcr_eGFRcys	rs556490122	1p36.13	17979982	ACTL8/ LINC01654	intergenic	A/G	0.00350838	1.17e-08	rs2356240-G	1:18476028	KLHDC7A, IGSF21	7 x 10-13	Serum creatinine levels	European	GCST90018979	34594039
										rs11261022-A	1:18481459	KLHDC7A	2 x 10-19	Estimated glomerular filtration rate	European	GCST008059	31152163
										rs7515150-G	1:18481562	KLHDC7A	9 x 10-15	Estimated glomerular filtration rate (creatinine)	European	GCST90103634	34272381
										rs12061708-A	1:18483422	KLHDC7A	1 x 10-18	Estimated glomerular filtration rate	European	GCST008058	31152163
				.						rs12061708-A	1:18483422	KLHDC7A	4 x 10-17	Estimated glomerular filtration rate (creatinine)	European	GCST90103633	34272381
										rs35259167-A	1:18484627	KLHDC7A	8 x 10-13	Estimated glomerular filtration rate	Multi	GCST90019506	33462484
										rs35259167-A	1:18484627	KLHDC7A	9 x 10-14	Creatinine levels	Multi	GCST90019502	33462484
										rs872355-A	1:18485682	KLHDC7A	5 x 10-8	Estimated glomerular filtration rate in non-diabetics	Multi	GCST008745	31451708
										rs872355-A	1:18485682	KLHDC7A	2 x 10-9	Estimated glomerular filtration rate	Multi	GCST008747	31451708
2	eGFRcr_eGFRcys_sRAGE	rs181851110	1p36.13	19596248	LOC105378614	ncRNA_intronic	A/G	0.00805902	3.1e-08	rs36095412-A	1:19814567	RNF186	5 x 10-20	Estimated glomerular filtration rate	Multi	GCST90019506	33462484
										rs36095412-A	1:19814567	RNF186	2 x 10-21	Creatinine levels	Multi	GCST90019502	33462484
										rs36095412-A	1:19814567	RNF186	1 x 10-20	Creatinine levels	European	GCST90025946	34226706
										rs36095412-A	1:19814567	RNF186	6 x 10-12	Serum creatinine levels	European	GCST90018979	34594039
3	eGFRcr_eGFRcys	rs77083429	3p24.1	30603015	LINC01985/ TGFBR2	intergenic	T/G	0.00250171	2.48e-08	rs6779998-A	3:30708473	TGFBR2, GADL1	1 x 10-10	Estimated glomerular filtration rate	European	GCST008058	31152163
	eGFRcr_eGFRcys	rs4593064	3p24.1	30604587	LINC01985/ TGFBR2	intergenic	C/T	0.00253631	2.57e-08	rs6780429-A	3:30708912	GADL1, TGFBR2	2 x 10-10	Estimated glomerular filtration rate	European	GCST008059	31152163
4	eGFRcr_eGFRcys	rs530306569	4p15.32	16020185	PROM1	intronic	T/C	0.00431916	5.43e-09	rs36082259-T	4:15668043	FBXL5	3 x 10-11	Estimated glomerular filtration rate in non-diabetics	Multi	GCST008745	31451708
										rs894638-C	4:16118049	PROM1, TAPT1	8 x 10-6	Glomerular filtration rate in chronic kidney disease	European	GCST003139	26420894
5	eGFRcr_eGFRcys	rs185576813	7q36.3	155827601	SHH/ LOC389602	intergenic	A/G	0.00223514	4.31e-08	rs9333592-T	7:155812377	SHH	1 x 10-9	Urate levels	Multi	GCST90019524	33462484
										rs288766-T	7:155826804	SHH, Y_RNA	8 x 10-27	Serum creatinine levels	European	GCST90018979	34594039
										rs1151791-G	7:155837351	SHH	9 x 10-10	Cystatin C levels	Multi	GCST90019504	33462484
										rs288762-T	7:155840862	SHH	8 x 10-9	Estimated glomerular filtration rate	Multi	GCST008747	31451708
										rs288762-T	7:155840862	SHH	2 x 10-11	Estimated glomerular filtration rate in non-diabetics	Multi	GCST008745	31451708
										rs1225387-G	7:155850632	SHH	8 x 10-18	Cystatin C levels	Multi	GCST90019504	33462484
										rs6971211-C	7:155871992	SHH	2 x 10-16	Estimated glomerular filtration rate	European	GCST007876	31015462
										rs6971211-?	7:155871992	SHH	7 x 10-13	Estimated glomerular filtration rate	Multi	GCST007344	30604766
										rs6971211-T	7:155871992	SHH	1 x 10-21	Estimated glomerular filtration rate	European	GCST008059	31152163
										rs6971211-?	7:155871992	SHH	7 x 10-8	Glomerular filtration rate (creatinine)	European	GCST004292	28452372
										rs6971211-T	7:155871992	SHH	7 x 10-9	Urate levels	Multi	GCST011119	33356394
										rs73488277-T	7:155872609	SHH	3 x 10-13	Estimated glomerular filtration rate	Multi	GCST90019506	33462484
										rs73488277-T	7:155872609	SHH	5 x 10-13	Creatinine levels	Multi	GCST90019502	33462484
										rs12671694-T	7:155873265	SHH	1 x 10-23	Estimated glomerular filtration rate	European	GCST008058	31152163
										rs111239279-C	7:155877481	SHH	8 x 10-22	Estimated glomerular filtration rate	Multi	GCST90019506	33462484
										rs111239279-C	7:155877481	SHH	1 x 10-24	Cystatin C levels	Multi	GCST90019504	33462484
										rs111239279-C	7:155877481	SHH	3 x 10-23	Creatinine levels	Multi	GCST90019502	33462484
										rs898696-?	7:155879955	SHH	2 x 10-8	Creatinine levels	Japanese	GCST005985	29403010
										rs73176866-C	7:156326667	LINC01006	4 x 10-6	Estimated glomerular filtration rate	Multi	GCST007344	30604766
6	eGFRcr_eGFRcys	rs71497683	9q34.11	128232318	DNM1	intronic	T/C	0.00627803	8.28e-09	rs55782000-G	9:127922384	PIP5KL1	4 x 10-10	Urate levels	Multi	GCST90019524	33462484
										rs4837207-G	9:127922682	PIP5KL1	2 x 10-8	Estimated glomerular filtration rate (creatinine)	European	GCST90103633	34272381
										rs1043060-T	9:127942841	FAM102A	9 x 10-13	Serum creatinine levels	European	GCST90018979	34594039
										rs62585312-C	9:127961140	FAM102A	4 x 10-15	Urate levels	Trans	GCST008972	31578528
										rs62585312-C	9:127961140	FAM102A	6 x 10-8	Urate levels	Trans	GCST008973	31578528
										rs56379622-A	9:127993943	NAIF1, FAM102A	3 x 10-14	Serum uric acid levels	European	GCST90018977	34594039
										rs7874551-T	9:128007997	NAIF1, FAM102A	2 x 10-15	Urate levels	Multi	GCST011119	33356394
										rs56106601-A	9:128008205	NAIF1, FAM102A	3 x 10-11	Urate levels	Trans	GCST008971	31578528
7	eGFRcr_eGFRcys	rs10217242	9q34.3	136675761	AGPAT2	intronic	T/C	0.00300735	5.87e-11	rs7860634-A	9:136197833	LHX3	3 x 10-9	Creatinine levels	Multi	GCST90019502	33462484
										rs7860634-A	9:136197833	LHX3	4 x 10-9	Estimated glomerular filtration rate	Multi	GCST90019506	33462484
										rs7024579-T	9:136208567	QSOX2	8 x 10-16	Estimated glomerular filtration rate	European	GCST008058	31152163
										rs3824359-T	9:136213383	QSOX2	9 x 10-13	Urate levels	Multi	GCST011119	33356394
										rs3824359-C	9:136213383	QSOX2	2 x 10-9	Serum uric acid levels	European	GCST90018977	34594039
										rs11103387-C	9:136216033	QSOX2	8 x 10-10	Estimated glomerular filtration rate	European	GCST007876	31015462
										rs11103387-T	9:136216033	QSOX2	3 x 10-9	Estimated glomerular filtration rate	Multi	GCST008747	31451708
										rs10122824-T	9:136218015	QSOX2	6 x 10-14	Estimated glomerular filtration rate	European	GCST008059	31152163
8	eGFRcr_eGFRcys	rs7081909	10p15.3	1180066	ADARB2	UTR3	A/G	0.00246969	4.63e-08	rs1044261-T	10:1019770	IDI2, GTPBP4	1 x 10-11	Glomerular filtration rate (creatinine)	European	GCST003372	26831199
										rs1044261-T	10:1019770	IDI2, GTPBP4	2 x 10-32	Estimated glomerular filtration rate	Multi	GCST90019506	33462484
										rs1044261-T	10:1019770	IDI2, GTPBP4	9 x 10-28	Cystatin C levels	Multi	GCST90019504	33462484
										rs1044261-T	10:1019770	IDI2, GTPBP4	3 x 10-33	Creatinine levels	Multi	GCST90019502	33462484
										rs1044261-T	10:1019770	IDI2, GTPBP4	1 x 10-9	Urea levels	Multi	GCST90019525	33462484
										rs10794720-T	10:1110225	WDR37	1 x 10-8	Chronic kidney disease	European	GCST000649	20383146
										rs10794720-T	10:1110225	WDR37	5 x 10-8	Glomerular filtration rate in non diabetics (creatinine)	European	GCST003401	26831199
										rs74469790-A	10:1183975	LINC00200, ADARB2	7 x 10-13	Estimated glomerular filtration rate	Multi	GCST90019506	33462484
										rs74469790-A	10:1183975	LINC00200, ADARB2	7 x 10-13	Cystatin C levels	Multi	GCST90019504	33462484
										rs74469790-A	10:1183975	LINC00200, ADARB2	3 x 10-13	Creatinine levels	Multi	GCST90019502	33462484
										rs877282-?	10:725592	DIP2C, LARP4B	5 x 10-8	Uric acid levels	European	GCST001801	23703922
										rs80282103-T	10:853131	LARP4B	6 x 10-24	Estimated glomerular filtration rate	European	GCST007876	31015462
										rs80282103-A	10:853131	LARP4B	5 x 10-6	Estimated glomerular filtration rate	European	GCST008060	31152163
										rs80282103-A	10:853131	LARP4B	9 x 10-38	Estimated glomerular filtration rate	Multi	GCST008747	31451708
										rs80282103-A	10:853131	LARP4B	1 x 10-6	Blood urea nitrogen levels	European	GCST008062	31152163
										rs80282103-T	10:853131	LARP4B	1 x 10-10	Chronic kidney disease	European	GCST008064	31152163
										rs80282103-T	10:853131	LARP4B	2 x 10-18	Estimated glomerular filtration rate	Multi	GCST007344	30604766
										rs80282103-A	10:853131	LARP4B	3 x 10-68	Estimated glomerular filtration rate	European	GCST008058	31152163
										rs80282103-A	10:853131	LARP4B	1 x 10-57	Estimated glomerular filtration rate	European	GCST008059	31152163
										rs80282103-A	10:853131	LARP4B	2 x 10-21	Estimated glomerular filtration rate in non-diabetics	Multi	GCST008745	31451708
										rs80282103-A	10:853131	LARP4B	3 x 10-37	Estimated glomerular filtration rate	Multi	GCST008747	31451708
										rs80282103-A	10:853131	LARP4B	1 x 10-11	Glomerular filtration rate (creatinine)	European	GCST004292	28452372
										rs80282103-T	10:853131	LARP4B	2 x 10-17	Blood urea nitrogen levels	European	GCST90018948	34594039
										rs80282103-T	10:853131	LARP4B	1 x 10-51	Serum creatinine levels	European	GCST90018979	34594039
										rs78017654-A	10:879508	LARP4B	2 x 10-9	Creatinine levels	European	GCST90092815	35213538
										rs4881540-T	10:908336	LARP4B	3 x 10-34	Estimated glomerular filtration rate	Multi	GCST90019506	33462484
										rs4881540-T	10:908336	LARP4B	2 x 10-23	Cystatin C levels	Multi	GCST90019504	33462484
										rs4881540-T	10:908336	LARP4B	8 x 10-35	Creatinine levels	Multi	GCST90019502	33462484
										rs4881540-T	10:908336	LARP4B	3 x 10-9	Urea levels	Multi	GCST90019525	33462484
9	eGFRcr_eGFRcys_sRAGE	rs2157899	11p15.5	2621693	KCNQ1OT1	ncRNA_exonic	G/A	0.00310131	2.29e-08	rs11042751-C	11:2128634	H19, IGF2	2 x 10-12	Estimated glomerular filtration rate	Multi	GCST90019506	33462484
										rs11042751-C	11:2128634	H19, IGF2	2 x 10-9	Cystatin C levels	Multi	GCST90019504	33462484
										rs11042751-C	11:2128634	H19, IGF2	2 x 10-12	Creatinine levels	Multi	GCST90019502	33462484
										rs11042751-C	11:2128634	H19, IGF2	8 x 10-17	Urate levels	Multi	GCST90019524	33462484
										rs35506085-A	11:2144346	IGF2-AS, INS-IGF2	2 x 10-8	Urate levels	Trans	GCST008971	31578528
										rs3741210-A	11:2148310	IGF2-AS, INS-IGF2	1 x 10-8	Urate levels	Trans	GCST008972	31578528
										rs3741205-C	11:2148654	IGF2-AS, INS-IGF2	3 x 10-12	Estimated glomerular filtration rate	European	GCST007876	31015462
										rs7948458-C	11:2151600	INS-IGF2	5 x 10-17	Creatinine levels	Multi	GCST90019502	33462484
										rs7948458-C	11:2151600	INS-IGF2	2 x 10-15	Estimated glomerular filtration rate	Multi	GCST90019506	33462484
										rs7948458-C	11:2151600	INS-IGF2	4 x 10-16	Cystatin C levels	Multi	GCST90019504	33462484
										rs7948458-C	11:2151600	INS-IGF2	2 x 10-11	Urate levels	Multi	GCST90019524	33462484
										rs11564722-T	11:2157100	INS-IGF2	9 x 10-23	Estimated glomerular filtration rate	European	GCST008058	31152163
										rs11564722-T	11:2157100	INS-IGF2	1 x 10-21	Estimated glomerular filtration rate	European	GCST008059	31152163
										rs11564722-C	11:2157100	INS-IGF2	5 x 10-9	Creatinine levels	European	GCST90092815	35213538
										rs11564722-T	11:2157100	INS-IGF2	1 x 10-24	Serum uric acid levels	European	GCST90018977	34594039
										rs3842763-T	11:2157974	INS-IGF2	2 x 10-15	Blood urea nitrogen levels	European	GCST90018948	34594039
										rs3842752-A	11:2159843	INS-IGF2, INS	1 x 10-12	Estimated glomerular filtration rate	Multi	GCST90019506	33462484
										rs3842752-A	11:2159843	INS-IGF2, INS	9 x 10-14	Creatinine levels	Multi	GCST90019502	33462484
										rs3842752-A	11:2159843	INS-IGF2, INS	2 x 10-16	Urate levels	Multi	GCST90019524	33462484
										rs3842752-A	11:2159843	INS-IGF2, INS	3 x 10-10	Urea levels	Multi	GCST90019525	33462484
										rs3842748-C	11:2160165	INS-IGF2, INS	1 x 10-17	Urate levels	Multi	GCST011119	33356394
										rs117693013-A	11:2177249	ASCL2, MIR4686	5 x 10-9	Cystatin C levels	Multi	GCST90019504	33462484
										rs143709408-?	11:2527999	KCNQ1	2 x 10-16	Chronic kidney disease	Japanese	GCST007920	29124443
										rs143709408-?	11:2527999	KCNQ1	2 x 10-16	Creatinine levels	Japanese	GCST007919	29124443
										rs143709408-?	11:2527999	KCNQ1	2 x 10-16	Estimated glomerular filtration rate	Japanese	GCST007917	29124443
										rs84178-A	11:2753144	KCNQ1	4 x 10-9	Glomerular filtration rate (creatinine)	European	GCST004292	28452372
										rs231889-C	11:2755962	KCNQ1	2 x 10-10	Estimated glomerular filtration rate	Multi	GCST007344	30604766
										rs63934-A	11:2767832	KCNQ1	5 x 10-29	Estimated glomerular filtration rate	European	GCST008058	31152163
										rs163160-A	11:2768725	KCNQ1	2 x 10-9	Glomerular filtration rate in non diabetics (creatinine)	European	GCST003401	26831199
										rs233438-A	11:2773162	KCNQ1	8 x 10-27	Estimated glomerular filtration rate	European	GCST008059	31152163
										rs233438-A	11:2773162	KCNQ1	1 x 10-18	Creatinine levels	Multi	GCST90019502	33462484
										rs233438-A	11:2773162	KCNQ1	4 x 10-18	Estimated glomerular filtration rate	Multi	GCST90019506	33462484
										rs81205-A	11:2777574	KCNQ1	7 x 10-18	Estimated glomerular filtration rate	Multi	GCST008747	31451708
										rs81205-A	11:2777574	KCNQ1	9 x 10-12	Estimated glomerular filtration rate in non-diabetics	Multi	GCST008745	31451708
										rs81205-A	11:2777574	KCNQ1	5 x 10-20	Estimated glomerular filtration rate	Multi	GCST008747	31451708
										rs81205-A	11:2777574	KCNQ1	2 x 10-11	Creatinine levels	European	GCST90092815	35213538
										rs2237886-T	11:2789501	KCNQ1	3 x 10-11	Estimated glomerular filtration rate	Multi	GCST90019506	33462484
										rs2237886-T	11:2789501	KCNQ1	4 x 10-11	Creatinine levels	Multi	GCST90019502	33462484
										rs374749892-GTAATTGCATGGGTTTTGCGAC	11:2895478	SLC22A18AS	1 x 10-9	Urate levels	Multi	GCST90019524	33462484
10	eGFRcr_eGFRcys	rs7967464	12q13.3	56208725	RNF41	intronic	T/C	0.00250114	1.75e-08	rs11543260-A	12:56270257	COQ10A	2 x 10-8	Serum creatinine levels	European	GCST90018979	34594039
										rs73114872-T	12:56467250	MIP	1 x 10-15	Blood urea nitrogen levels	European	GCST008062	31152163
										rs117867773-A	12:56487830	GLS2	5 x 10-14	Urea levels	Multi	GCST90019525	33462484
										rs2657910-A	12:56497865	HSPD1P4, GLS2	7 x 10-6	Estimated glomerular filtration rate	Multi	GCST008747	31451708
										rs141116113-T	12:56504633	HSPD1P4, GLS2	9 x 10-10	Estimated glomerular filtration rate in non-diabetics	Multi	GCST008745	31451708
11	eGFRcr_eGFRcys_sRAGE	rs56058022	13q12.2	27762908	POLR1D/ GSX1	intergenic	C/T	0.0256729	8.43e-09	rs150558112-A	13:27474613	RNU6-63P, MTIF3	1 x 10-6	Estimated glomerular filtration rate change in renal transplantation (recipient effect)	European	GCST007647	30920136
	eGFRcr_srage	rs56058022		27762908	POLR1D/ GSX1	intergenic	C/T	0.0256729	4e-08	rs76428106-C	13:28029870	FLT3	2 x 10-13	Cystatin C levels	Multi	GCST90019504	33462484
	eGFRcr_eGFRcys_sRAGE	rs568481937		27762913	POLR1D/ GSX1	intergenic	G/C	0.0244621	8.98e-09	rs73156237-A	13:28073811	FLT3	2 x 10-8	Estimated glomerular filtration rate (creatinine)	Multi	GCST90100220	35710981
	eGFRcr_eGFRcys_sRAGE	rs56216544		27762917	POLR1D/ GSX1	intergenic	C/T	0.0244289	9.49e-09
12	eGFRcr_eGFRcys	rs184608500	17p12	11756319	DNAH9	intronic	G/A	0.0043799	3.67e-08	rs28735420-T	17:12236647	MAP2K4	4 x 10-11	Estimated glomerular filtration rate	European	GCST008058	31152163
13	eGFRcr_eGFRcys	rs553083486	17p11.2	16816600	USP32P1/ KRT16P2	intergenic	A/G	0.00294256	2.96e-10	rs2349648-T	17:17113953	MPRIP	2 x 10-8	Estimated glomerular filtration rate	European	GCST008058	31152163
	eGFRcr_eGFRcys	rs6501765	17q25.1	75216384	NUP85	intronic	A/G	0.00235585	5.18e-09	rs9900586-A	17:75347846	GRB2	2 x 10-8	Urate levels	Multi	GCST011119	33356394
	eGFRcr_eGFRcys	rs12325884		75279849	SLC25A19	intronic	T/C	0.00303507	2.82e-08	rs150302737-TTTTA	17:75382704	GRB2	6 x 10-10	Estimated glomerular filtration rate (creatinine)	Multi	GCST90100220	35710981
	eGFRcr_eGFRcys	rs9894656		75298271	SLC25A19/ GRB2	intergenic	A/G	0.00293785	3.63e-08
	eGFRcr_eGFRcys	rs4788884		75299510	SLC25A19/ GRB2	intergenic	T/C	0.00306331	3.86e-08
14	eGFRcr_eGFRcys	rs4598942		75304229	SLC25A19/ GRB2	intergenic	G/A	0.0029947	8.42e-09
	eGFRcr_eGFRcys	rs8067903		75310769	SLC25A19/ GRB2	intergenic	T/A	0.00286601	3.47e-08
15	eGFRcr_eGFRcys_sRAGE	rs563793231	19p13.13	13556714	CACNA1A/CCDC130	intergenic	A/G	0.00642497	3.27e-09	rs3111316-A	19:12927601	FARSA	1 x 10-12	Estimated glomerular filtration rate	European	GCST008059	31152163
	eGFRcr_sRAGE	rs563793231		13556714	CACNA1A/CCDC130	intergenic	A/G	0.00642497	4.62e-09	rs2974751-A	19:12942220	CALR	7 x 10-12	Estimated glomerular filtration rate	European	GCST008058	31152163
	eGFRcys_sRAGE	rs563793231		13556714	CACNA1A/CCDC130	intergenic	A/G	0.00642497	2.01e-08	rs35601737-G	19:13109889	TRMT1	8 x 10-11	Blood urea nitrogen levels	European	GCST90018948	34594039
	eGFRcr_eGFRcys	rs142065597	20q13.33	63425834	KCNQ2	intronic	A/G	0.00235057	7.49e-09	rs6122466-G	20:63507824	EEF1A2, PPDPF	5 x 10-13	Estimated glomerular filtration rate	Multi	GCST90019506	33462484
	eGFRcr_eGFRcys	rs144768077		63425841	KCNQ2	intronic	T/G	0.00234952	7.38e-09	rs6122466-G	20:63507824	EEF1A2, PPDPF	7 x 10-14	Serum creatinine levels	Multi	GCST90019502	33462484
16	eGFRcr_eGFRcys	rs148569075		63425903	KCNQ2	intronic	C/G	0.00235479	6.68e-09	rs72629024-C	20:63521166	PPDPF	2 x 10-17	Estimated glomerular filtration rate	European	GCST008058	31152163
										rs72629024-G	20:63521166	PPDPF	2 x 10-17	Serum creatinine levels	European	GCST90018979	34594039
	eGFRcr_eGFRcys	rs117147580	22q13.2	40797767	SLC25A17	intronic	C/T	0.0164724	2.83e-08	rs112880707-T	22:40488658	MRTFA	1 x 10-37	Estimated glomerular filtration rate	European	GCST008058	31152163
	eGFRcr_eGFRcys	rs140342992		40897140	XPNPEP3	intronic	T/G	0.0145631	1.26e-08	rs73167082-C	22:40489495	MRTFA	1 x 10-17	Estimated glomerular filtration rate	European	GCST007876	31015462
17	eGFRcr_eGFRcys	rs147500241		40984510	RBX1/SNORD140	intergenic	G/A	0.0151619	8.25e-09	rs6001939-?	22:40496790	MRTFA	7 x 10-13	Glomerular filtration rate	Japanese	GCST005984	29403010
										rs199796575-A	22:40569767	COX6B1P3, MRTFA	2 x 10-8	Estimated glomerular filtration rate in non-diabetics	Multi	GCST008745	31451708
										rs35110965-CA	22:41419287	TOB2, TEF	2 x 10-10	Blood urea nitrogen levels	European	GCST90018948	34594039
