## Supplementary Table 7 for "Discovery of genomic and transcriptomic pleiotropy between kidney function and soluble receptor for advanced glycation end-products using correlated meta-analyses: The Long Life Family Study (LLFS)"

### Sheet: Sheet1
Supplementary Table 7. HaploReg regulatory features for locus variants identified by CMA GWAS
Pleiotropic Findings					HaploReg (V4.1)
Locus	Traits	Chr	Position (GRCh38)	SNP	Ref	Alt	AFR	AMR	ASN	EUR	GERP	SiPhy	Promoter	Enhancer	DNAse	Proteins	Motifs	GENCODE	RefSeq	dbSNP
							freq	freq	freq	freq	cons	cons	histone marks	histone marks		bound	changed	genes	genes	func annot
1. Known	eGFRcr_eGFRcys	1p36.13	17979982	rs556490122
2. Known	eGFRcr_eGFRcys_sRAGE	1p36.13	19596248	rs181851110	G	A	0	0	0	0			18 tissues: KID.FET, ESC, IPSC, ESDR, BLD, STRM, FAT, SKIN, BRN, MUS, HRT, GI, LNG, PANC, LIV, CRVX.HELAS3.CNCR, BONE, etc.	12 tissues: KID.FET, ESC, IPSC, ESDR, BLD, STRM, FAT, SKIN, BRN, MUS, HRT, GI, LNG, PANC, LIV, CRVX.HELAS3.CNCR, BONE, etc.	BLD, HRT, GI, LIV.HEPG2.CNCR	EGR1	Egr-1, Foxa, Foxc1, Foxp1, Pou2f2, RREB-1	RP5-1056L3.1	727bp 5' of C1orf15-NBL1
1. Novel	eGFRcr_eGFRcys	1p34.3	38388871	rs181851110
			38389075	rs547464256
2. Novel	eGFRcr_eGFRcys_sRAGE	1p32.3	50816048	rs545971089
			50978033	rs533133043
			51148437	rs572646119
3. Novel	eGFRcr_sRAGE	1p22.3	86706719	rs263436	G	A	0.66	0.31	0.18	0.24			18 tissues: KID.FET, BLD, BRN, FAT, MUS, HRT, LNG, LIV, THYM, GI, Skin, Bone, etc.	11 tissues: KID.FET, BLD, BRN, FAT, MUS, HRT, LNG, LIV, THYM, GI, Skin, Bone, etc.			Nr2f2	SH3GLB1	SH3GLB1	intronic
			86717873	rs263466	G	A	0.66	0.31	0.18	0.24							DMRT2, DMRT3, DMRT4, DMRT5, Pou3f3	SH3GLB1	SH3GLB1	intronic
			86719766	rs263465	T	G	0.66	0.3	0.18	0.24							MZF1, Myc, PLAG1, PPAR, RREB-1, Sp4, ZBTB7A, ZNF219, Zfp281	SH3GLB1	SH3GLB1	intronic
			86723198	rs263463	T	C	0.66	0.31	0.18	0.24								SH3GLB1	SH3GLB1	intronic
			86739278	rs263479	C	T	0.64	0.31	0.18	0.25				BLD, SKIN			Nkx2, Nkx3, Pax-5	SH3GLB1	SH3GLB1	intronic
			86739569	rs372830	A	T	0.6	0.27	0.17	0.22				9 tissues: BLD, FAT, MUS, SKIN, BRN, GI, SPLN, etc.			Nkx3, Pou2f2	SH3GLB1	SH3GLB1	intronic
			86739570	rs372828	A	T	0.61	0.28	0.17	0.22				9 tissues: BLD, FAT, MUS, SKIN, BRN, GI, SPLN, etc.			ATF2, HLF, Pou2f2, Sp100	SH3GLB1	SH3GLB1	intronic
			86742117	rs166415	G	T	0.63	0.31	0.18	0.24					35 tissues: LNG, ESDR, BLD, SKIN, VAS, MUS, GI, LIV, OVRY, ADRL, etc.	CTCF, RAD21, SMC3	Irf	SH3GLB1	SH3GLB1	intronic
			86743975	rs263476	G	A	0.7	0.31	0.18	0.24							Hic1,Pou2f2,Sox	SH3GLB1	SH3GLB1	3'-UTR
			86760172	rs166416	A	C	0.64	0.31	0.17	0.24							Pou2f2	12kb 3' of SH3GLB1	12kb 3' of SH3GLB1
			86760579	rs59016838	G	T	0.66	0.31	0.17	0.24							Pax-6	12kb 3' of SH3GLB1	12kb 3' of SH3GLB1
			86761733	rs263490	A	C	0.64	0.31	0.17	0.24				GI, PANC				14kb 3' of SH3GLB1	14kb 3' of SH3GLB1
			86762118	rs263488	T	A	0.65	0.31	0.17	0.24				GI			CDP,Foxa,Ik-2	14kb 3' of SH3GLB1	14kb 3' of SH3GLB1
			86763490	rs263487	A	C	0.61	0.3	0.16	0.24						CTCF	Ik-1, Lk-2, PLAG1, Zfx	15kb 3' of SH3GLB1	15kb 3' of SH3GLB1
			86775307	rs263457	C	G	0.71	0.31	0.16	0.24			BRN, MUS, HRT, GI, PANC, LNG	20 tissues: KID.FET, BLD, BRN, MUS, FAT, HRT, GI, PANC, LNG, SKIN, etc.	ESDR, SKIN, HRT, BLD		BCL,GATA,HMGN3	27kb 3' of SH3GLB1	27kb 3' of SH3GLB1
			86779067	rs691774	T	C	0.66	0.31	0.17	0.24				15 tissues: LNG, BLD, BRN, FAT, MUS, SKIN, GI, LIV, VAS, BONE, etc.	GI,CRVX	PRDM1	Irx	31kb 3' of SH3GLB1	31kb 3' of SH3GLB1
			86779595	rs691531	C	T	0.71	0.32	0.17	0.25				13 tissues: LNG, BLD, BRN, FAT, MUS, SKIN, GI, LIV, VAS, BONE, etc.	25 tissues: LNG, ESDR, BLD, BRN, HRT, SKIN, VAS, MUS, GI, LIV, etc.	BAF155, BAF170, CEBPB, JUND, P300, PRDM1, RFX5, STAT3, TBP, CCNT2, CEBPB, TAL1, STAT3, P300, ZNF26	LF-A1	31kb 3' of SH3GLB1	31kb 3' of SH3GLB1
			86785396	rs566334	A	G	0.65	0.31	0.17	0.25							SRF	37kb 3' of SH3GLB1	37kb 3' of SH3GLB1
			86794394	rs494577	A	G	0.66	0.31	0.18	0.25				ESDR, FAT, SKIN, MUS, GI, LIV			AIRE	46kb 3' of SH3GLB1	46kb 3' of SH3GLB1
			86809027	rs12752871	G	A	0.35	0.68	0.82	0.75							Mef2,Nrf-2	53kb 3' of RP4-604K5.1	53kb 3' of SEP15
			86815005	rs4269747	A	G	0.33	0.67	0.81	0.74							Evi-1,GATA	47kb 3' of RP4-604K5.1	47kb 3' of SEP15
			86819716	rs6576850	G	A	0.35	0.62	0.72	0.66							CIZ, Ik-2, NF-AT1, Poul2f2	43kb 3' of RP4-604K5.1	43kb 3' of SEP15
			86819744	rs6576851	C	G	0.36	0.62	0.72	0.65							Pou2f2,Pou5f1	43kb 3' of RP4-604K5.1	43kb 3' of SEP15
			86819918	rs6576852	T	G	0.45	0.69	0.81	0.74							AP-2, Pax-4, Pax-5, SREBP	43kb 3' of RP4-604K5.1	43kb 3' of SEP15
			86820036	rs6576853	G	A	0.46	0.7	0.82	0.75							Cdx2, Foxj2, HDAC2, Hoxb8	42kb 3' of RP4-604K5.1	42kb 3' of SEP15
			86820215	rs6576854	C	G	0.35	0.68	0.81	0.74							SETDB1	42kb 3' of RP4-604K5.1	42kb 3' of SEP15
			86820541	rs11161896	T	C	0.46	0.7	0.82	0.75				BLD			Foxp1,Mef2	42kb 3' of RP4-604K5.1	42kb 3' of SEP15
			86820751	rs10873802	C	T	0.34	0.68	0.82	0.75							NRSF	42kb 3' of RP4-604K5.1	42kb 3' of SEP15
			86821913	rs10782585	C	T	0.36	0.68	0.82	0.75							HMG-IY,Irf,STAT	41kb 3' of RP4-604K5.1	41kb 3' of SEP15
			86822017	rs10873803	G	C	0.55	0.75	0.86	0.85					BLD		Rad21	40kb 3' of RP4-604K5.1	40kb 3' of SEP15
			86825532	rs954119	T	C	0.4	0.69	0.82	0.77				10 tissues: LIV, MUSC, HRT, BRN, SKIN, FAT, STRM, etc.	HRT, MUSC, BRN		HNF6,Pbx-1,Rad21	37kb 3' of RP4-604K5.1	37kb 3' of SEP15
			86826785	rs11161897	A	G	0.48	0.7	0.82	0.78				HRT, SPLN			CAC-binding-protein, EWSR1-FLI1, Egr-1, HDAC2, PRDM1, SP1, STAT, TATA, TCF12	36kb 3' of RP4-604K5.1	36kb 3' of SEP15
			86827231	rs6656882	C	T	0.34	0.68	0.81	0.77				HRT			Pbx3	35kb 3' of RP4-604K5.1	35kb 3' of SEP15
			86828222	rs4282790	C	T	0.33	0.68	0.82	0.77				HRT		CEBPB	AP-1, ATF2, ATF3, CEBPB, CEBPD, E4BP4, HLF, Jundm2, Myc, Pou3f2, Rhox11, TATA, p300	34kb 3' of RP4-604K5.1	34kb 3' of SEP15
4. Novel	eGFRcr_eGFRcys	1p22.2	90183420	rs7514231	C	T	0.33	0.02	0	0							AP-1, BATF, Bach1, Hoxa13, PLZF, TCF11	70kb 3' of U6	155kb 3' of ZNF326
			90186054	rs74100345	C	A	0.33	0.02	0	0				BRN		FOXA1		67kb 3' of U6	158kb 3' of ZNF326
5. Novel	eGFRcr_eGFRcys_sRAGE	1p21.2	101372814	rs76181979	T	C	0	0.01	0	0					BLD		FAC1, Foxa, Foxj1, Foxj2, Foxk1, Foxp1, Irf	RP11-157N3.1	131kb 3' of S1PR1
6.Novel	eGFRcr_eGFRcys	1q24.1	165723138	rs115559549	A	C	0.02	0.01	0	0						GATA2	FXR,Nanog,Zbtb3	1.2kb 3' of TMCO1	1.2kb 3' of TMCO1
			165742578	rs114304424	T	C	0.02	0.01	0	0				LIV				TMCO1	TMCO1	intronic
			165784847	rs115425868	C	T	0.01	0.01	0	0				LIV			CTCF, HNF4, Maf, Nr2f2, RAR, RFX5, Rad21	TMCO1	16kb 5' of TMCO1
7. Novel	eGFRcr_eGFRcys	2q37.2	236303040	rs139831128	G	T	0	0	0	0.01			MUS	MUS				8.1kb 3' of AC079135.1	21kb 3' of IQCA1
8. Novel	eGFRcr_eGFRcys	3p24.3	19318888	rs753994697
3. Known	eGFRcr_eGFRcys	3p24.1	30603015	rs77083429	G	T	0.18	0.06	0.01	0			BLD	BLD, THYM, BRN, LNG, LIV, MUS, ESDR, ESC	BLD, THYM, MUS	EBF1,NFKB	Evi-1, GATA, HDAC2, TAL1	3.5kb 5' of TGFBR2	3.5kb 5' of TGFBR2
			30604587	rs4593064	T	C	0.19	0.06	0.01	0			BLD, GI, LIV	BLD, SKIN, THYM, FAT, GI, VAS, LNG, LIV, ESC	BLD, THYM		Barx2, Cdx, DMRT1, DMRT5, Dbx1, Dlx2, Dlx3, HNF1, Hlx1, Hmx, Ncx, Nkx3, Nkx6-1, Pax-4, Sox	1.9kb 5' of TGFBR2	1.9kb 5' of TGFBR2
9. Novel	eGFRcr_eGFRcys	3p12.1	86706410	rs562793857
10. Novel	eGFRcr_eGFRcys	3q23	140467128	rs16850353	G	T	0.14	0.06	0.17	0.01				12 tissues: BRN, HRT, ADRL, FAT, SKIN, MUS, BONE, STRM, ESDR, ESC	ESDR, SKIN, MUS, ADRL, LNG	CFOS, JUNB, JUND	BATF,Nkx2,RXRA	CLSTN2	CLSTN2	intronic
11. Novel	eGFRcr_eGFRcys_sRAGE	4p16.2	5152140	rs138185959	G	A	0	0	0	0.01							Barx2, Hmx, Maf, Myc	STK32B	STK32B	intronic
			5203595	rs151274284	G	A	0	0	0	0.01				BRN, FAT, SKIN,THYM, ESDR, IPSC	SKIN,SKIN		NF-I,STAT,p53	STK32B	STK32B	intronic
4. Known	eGFRcr_eGFRcys	4p15.32	16020185	rs530306569
12. Novel	eGFRcr_eGFRcys_sRAGE	4p15.31	18959890	rs749822346
13. Novel	eGFRcr_eGFRcys	4q28.3	133300968	rs554254460
14. Novel	eGFRcr_eGFRcys	4q34.3	178624722	rs777345385
			178720430	rs746660530
			179775662	rs72713871	A	T	0.01	0.04	0.15	0.09								310kb 5' of RP11-404J23.1	1.3Mb 3' of NCRNA00290
			179775917	rs72713873	T	C	0.01	0.04	0.15	0.09							FAC1, Ik-2, Mef2, Myc, SIX5	311kb 5' of RP11-404J23.1	1.3Mb 3' of NCRNA00290
			179779111	rs1017710	T	C	0.86	0.93	0.83	0.9							CEBPB, NERF1a, Pou2f2, Smad	314kb 5' of RP11-404J23.1	1.3Mb 3' of NCRNA00290
			179780457	rs2383390	C	T	0.02	0.04	0.15	0.08							GR,RBP-Jkappa,Sox	315kb 5' of RP11-404J23.1	1.3Mb 3' of NCRNA00290
			179781185	rs72713878	G	C	0.02	0.04	0.15	0.08							GLI	316kb 5' of RP11-404J23.1	1.3Mb 3' of NCRNA00290
			179781213	rs72713880	C	G	0.02	0.04	0.15	0.08							HP1-site-factor,SIX5	316kb 5' of RP11-404J23.1	1.3Mb 3' of NCRNA00290
			179781293	rs72713882	C	T	0.02	0.04	0.15	0.08							Foxa,Foxj2,GR	316kb 5' of RP11-404J23.1	1.3Mb 3' of NCRNA00290
			179784433	rs34026814	T	TC											AP-1, Arid3a, Cdx2, DMRT2, Foxk1, HNF1, Hdx, Hoxa9, Hoxd10, Pax-5, STAT, Sox	319kb 5' of RP11-404J23.1	1.3Mb 3' of NCRNA00290
			179784804	rs72713891	A	G	0.02	0.04	0.15	0.08								319kb 5' of RP11-404J23.1	1.3Mb 3' of NCRNA00290
			179789302	rs17068188	G	A	0.02	0.04	0.15	0.08							Pou2f2	324kb 5' of RP11-404J23.1	1.3Mb 3' of NCRNA00290
			179790752	rs72713896	T	C	0.03	0.04	0.15	0.08							Arid5a, Cdx2, Foxa, Foxf2, Foxj2, Foxl1, Foxp1, Hoxa13, Hoxc10, Pou1f1, Pou3f2, Pou4f3, Pou5f1	325kb 5' of RP11-404J23.1	1.3Mb 3' of NCRNA00290
			179792605	rs72713899	C	A	0.02	0.04	0.15	0.08							Dbx1, Foxo, Foxp1, HDAC2, HMG-IY, Lhx3, Pax-5, RXRA, p300	327kb 5' of RP11-404J23.1	1.3Mb 3' of NCRNA00290
			179793658	rs72713900	C	T	0.02	0.04	0.15	0.08							En-1, Hoxb6, Prrx2, TCF11	328kb 5' of RP11-404J23.1	1.3Mb 3' of NCRNA00290
			179793905	rs17068194	G	A	0.02	0.04	0.15	0.08								329kb 5' of RP11-404J23.1	1.3Mb 3' of NCRNA00290
			179794463	rs35141563	A	G	0.02	0.04	0.15	0.08							GR	329kb 5' of RP11-404J23.1	1.3Mb 3' of NCRNA00290
			179794481	rs72715903	G	T	0.02	0.04	0.15	0.08							NF-Y	329kb 5' of RP11-404J23.1	1.3Mb 3' of NCRNA00290
			179794593	rs7665259	T	C	0.02	0.04	0.15	0.08							Evi-1,SETDB1	329kb 5' of RP11-404J23.1	1.3Mb 3' of NCRNA00290
			179794719	rs7665471	T	C	0.02	0.04	0.15	0.08							Mef2,Nkx3,TATA	329kb 5' of RP11-404J23.1	1.3Mb 3' of NCRNA00290
			179794812	rs7687534	C	T	0.02	0.04	0.15	0.08							HNF4	330kb 5' of RP11-404J23.1	1.3Mb 3' of NCRNA00290
			179795261	rs72715904	G	C	0.01	0.04	0.15	0.08							Foxd3, Foxj1, Homez	330kb 5' of RP11-404J23.1	1.3Mb 3' of NCRNA00290
			179795563	rs72715905	A	G	0.01	0.04	0.15	0.08							MZF1::1-4,VDR	330kb 5' of RP11-404J23.1	1.3Mb 3' of NCRNA00290
			179795798	rs17068202	A	C	0.01	0.04	0.15	0.08							Arid3a, Hoxa10, Hoxa5, Pax-2, Sox	330kb 5' of RP11-404J23.1	1.3Mb 3' of NCRNA00290
			179797329	rs72715959	A	G	0.01	0.05	0.14	0.09				LIV			EWSR1-FLI1, GR, Pu.1, SP1, STAT, TFII-I	332kb 5' of RP11-404J23.1	1.3Mb 3' of NCRNA00290
			179800401	rs143680760	C	T	0.01	0.05	0.12	0.09							BDP1	335kb 5' of RP11-404J23.1	1.3Mb 3' of NCRNA00290
15. Novel	eGFRcr_eGFRcys	5p15.2	11484101	rs28003	T	C	0.24	0.02	0	0				STRM, FAT, BRN, PANC			CTCF, Myb, Nkx2, Pax-5	CTNND2	CTNND2	intronic
			11491173	rs73048073	C	T	0.13	0.01	0	0				BRN			CDP, Dmbx1, Gsc, HNF1, Obox6, Otx2	CTNND2	CTNND2	intronic
			11503168	rs25936	C	T	0.13	0.01	0	0				ESDR, BRN				CTNND2	CTNND2	intronic
16. Novel	eGFRcr_eGFRcys_sRAGE	5q14.1	79622780	rs562304789
17. Novel	eGFRcr_eGFRcys_sRAGE	5q22.3	114243101	rs185704381	A	G	0	0	0	0.01							DMRT3, DMRT4, DMRT5, Foxp3, Pou3f2, Sox, Zfp187	10kb 5' of 7SK	119kb 5' of KCNN2
			114332747	rs114585932	C	T	0	0	0	0.01				LNG, GI	ESDR		Rad21,SP2,VDR	28kb 5' of KCNN2	30kb 5' of KCNN2
18. Novel	eGFRcr_eGFRcys_sRAGE	7p15.1-p14.3	28793077	rs189218418	C	T	0	0	0	0				7 tissues: ESDR, FAT, SKIN, BRN, MUS, etc	BLD	PU1	CHOP::CEBPalpha,SPIB	CREB5	CREB5	intronic
19. Novel	eGFRcr_eGFRcys_sRAGE	7q35-q36.1	148077037	rs147852559	G	A	0	0.01	0	0.01							LXR, SP1, XBP-1, Znf143	CNTNAP2	MIR548F3	intronic
			148077365	rs149174297	G	A	0	0.01	0	0.01							AP-1, E2A, HEN1, Mef2, Pou1f1, Pou2f2, TAL1	CNTNAP2	MIR548F3	intronic
5. Known	eGFRcr_eGFRcys	7q36.3	155827601	rs185576813	G	A	0	0.01	0	0				GI			AP-2rep, NRSF, Rad21, Zbtb3	15kb 5' of SHH	15kb 5' of SHH
20. Novel	eGFRcr_eGFRcys_sRAGE	9q22.31	92204473	rs10820950	T	C	0.91	0.46	0.23	0.44							CACD,NRSF	882bp 5' of RP11-62C3.6	5.9kb 3' of IARS
			92204639	rs10820952	G	C	0.92	0.46	0.24	0.46					MUS		CEBPB,GATA,Ik-3	716bp 5' of RP11-62C3.6	5.7kb 3' of IARS
			92503276	rs230222	C	G	0.08	0.54	0.78	0.54				ESC, FAT			BCL	CENPP	ECM2	intronic
21. Novel	eGFRcr_eGFRcys	9q22.33	96666033	rs7038363	G	C	0.44	0.03	0	0						MAFF,MAFK	GR	11kb 5' of AAED1	11kb 5' of C9orf21
6. Known	eGFRcr_eGFRcys	9q34.11	128227053	rs34490391	C	T	0	0.01	0	0				BLD			EBF	DNM1	DNM1	intronic
			128232318	rs71497683	C	T	0	0.01	0	0			SKIN	6 tissues: IPSC, STRM, FAT, SKIN, MUS,	IPSC, SKIN, MUS	ZNF263		DNM1	DNM1	intronic
7. Known	eGFRcr_eGFRcys	9q34.3	136675761	rs10217242	C	T	0.15	0.03	0.05	0					BLD, GI, KID.FET, LNG, PANC, LIV.HEPG2.CNCR, SKIN	POL2	BCL, E2A, NRSF, SMC3, Sin3Ak-20, TCF12, ZEB1	AGPAT2	AGPAT2	intronic
8. Known	eGFRcr_eGFRcys	10p15.3	1180066	rs7081909	A	G	0.7	0.98	0.94	1				BRN			XBP-1,p53	2.1kb 3' of ADARB2	ADARB2	3'-UTR
22. Novel	eGFRcr_eGFRcys_sRAGE	10p14	6825674	rs974573268
23. Novel	eGFRcr_eGFRcys_sRAGE	10p14	9909118	rs10905638	G	C	0.22	0.49	0.31	0.38							Pou5f1,Sox	150kb 5' of RP5-933E2.1	875kb 3' of SFTA1P
9. Known	eGFRcr_eGFRcys_sRAGE	11p15.5	2621693	rs2157899	A	G	0.11	0.02	0	0			BLD		MUS		EBF	KCNQ1	KCNQ1	intronic
24. Novel	eGFRcr_eGFRcys	11p14.3-p14.2	25628861	rs184854082	G	A	0	0	0	0.01							ELF1, Myc, NRSF, Sp4, YY1, Zfx	91kb 3' of AC015820.1	546kb 3' of LUZP2
25. Novel	eGFRcr_eGFRcys	11q12.2	60343472	rs74853705	A	T	0.07	0.02	0	0					ESC, BLD		Pou5f1	MS4A6E	2.5kb 3' of MS4A6E
			60373985	rs116560702	A	G	0.13	0.02	0	0				BLD			Hoxb13,Hoxd10	MS4A6E	4.5kb 5' of MS4A7
			60379314	rs75613915	G	A	0.07	0.02	0	0			7 tissues: BLD, BRN, NUS, HRT, GI, etc.	BLD	BLD, SKIN		Dobox4, Hlx1, Hoxd8, Ncx, Pou3f2, SIX5	MS4A6E	MS4A7	intronic
			60430139	rs77514815	C	T	0.06	0.01	0	0							Foxj1,Myc,TBX5	MS4A5	MS4A5	intronic
			60435629	rs141036957	G	A	0.1	0.02	0	0							BDP1, GR, HNF4, LF-A1, RXRA, SP1, T3R, VDR	MS4A5	MS4A5	intronic
			60438602	rs186540942	A	G	0.13	0.02	0	0							Pax-4	MS4A5	MS4A5	intronic
			60448307	rs61586650	A	T	0.1	0.02	0	0				BLD			HP1-site-factor, NF-AT1, STAT, TCF12	MS4A5	514bp 3' of MS4A5
			60451264	rs183931352	A	G	0.07	0.03	0	0.01							BDP1,YY1,Znf143	MS4A5	3.5kb 3' of MS4A5
			60459786	rs76682140	G	A	0.04	0.03	0	0			BLD		ESDR,BLD		AHP1-site-factor, CCNT2, GATA, Smad3, TAL1	MS4A1	MS4A1	intronic
			60477245	rs80075605	G	A	0.04	0.03	0	0			BLD	BLD	12 tissues: BLD, MUS, LNG, etc.	BCL11A, P300, PU1	Myc,RFX5,p300	6.5kb 3' of MS4A1	6.5kb 3' of MS4A1
			60477954	rs78568611	C	T	0.04	0.03	0	0			BLD	BLD			Hmx, Nkx6-1, Pou1f1, Sox, Zfp105	7.2kb 3' of MS4A1	7.2kb 3' of MS4A1
			60479723	rs74352885	G	A	0.05	0.03	0	0				BLD			Pou1f1,Zfp410	9kb 3' of MS4A1	9kb 3' of MS4A1
			60529767	rs80255132	C	T	0.05	0.03	0	0				ESC, IPSC, BLD			AP-1, Barhl1, Dbx1, Dlx2, Foxp1, Hlx1, Hmx, Hoxb8, Hoxd8, Lhx3, Msx-1, Ncx, Nkx2, Nkx6-1, Pbx, Sox, Zfp105	MS4A13	MS4A13	intronic
			60542686	rs74975500	A	C	0.05	0.03	0	0							Ets, Foxa, Foxf1, Foxl1, Foxp1, Foxq1, Hoxa10, SIX5, p300	MS4A13	MS4A13	3'-UTR
			60545719	rs111834326	G	A	0.05	0.03	0	0					ESC		Foxo, HDAC2, Lk-1, Ik-2	3kb 3' of MS4A13	3kb 3' of MS4A13
			60550134	rs78842019	T	A	0.05	0.03	0	0								7.4kb 3' of MS4A13	7.4kb 3' of MS4A13
			60557249	rs112930082	G	A	0.05	0.03	0	0								15kb 3' of MS4A13	15kb 3' of MS4A13
			60559270	rs7950365	G	A	0.05	0.03	0	0							irf, NF-I, Pou2f2, p300	17kb 3' of MS4A13	17kb 3' of MS4A13
			60563403	rs76010555	A	T	0.05	0.03	0	0			BLD	BRST			Foxq1,PLZF	21kb 3' of MS4A13	21kb 3' of MS4A13
			60563760	rs112673438	T	C	0.05	0.03	0	0			BLD	BRST, BLD, SKIN	10 tissues: IPSC, ESDR, BLD, SKIN, etc.	EBF1	Egr-1	21kb 3' of MS4A13	21kb 3' of MS4A13
			60570029	rs75456391	C	T	0.05	0.03	0	0				BLD			AhR::Arnt, Arnt, Evi-1, Pax-6, Pou2f2	27kb 3' of MS4A13	27kb 3' of MS4A13
			60574784	rs149711226	G	A	0.05	0.03	0	0							ATF6,TLX1::NFIC	32kb 3' of MS4A13	32kb 3' of MS4A13
			60576725	rs116371161	G	A	0.05	0.03	0	0							Foxo, Hoxa10, Mef2, PLZF, Pou3f2, Sox, Zfp105	34kb 3' of MS4A13	34kb 3' of MS4A13
			60577210	rs76509936	T	C	0.05	0.03	0	0							AP-4, HEN1, Hbp1, VDR	34kb 3' of MS4A13	34kb 3' of MS4A13
			60579098	rs77082002	T	C	0.05	0.03	0	0							Sox	36kb 3' of MS4A13	36kb 3' of MS4A13
			60579783	rs112500973	G	A	0.05	0.03	0	0							Hoxb13,ZID	36kb 5' of LINC00301	36kb 5' of NCRNA00301
			60584168	rs78629264	C	T	0.05	0.03	0	0							Sox	32kb 5' of LINC00301	32kb 5' of NCRNA00301
			60591360	rs75959363	C	A	0.06	0.03	0	0							GR,Hand1,TAL1	24kb 5' of LINC00301	24kb 5' of NCRNA00301
			60595133	rs112521939	T	C	0.05	0.03	0	0				MUS, GI, PANC, BLD			Maf,Nrf-2,SIX5	21kb 5' of LINC00301	21kb 5' of NCRNA00301
			60611211	rs74861333	T	G	0.05	0.03	0	0							CDP,Pdx1,Pou2f2	4.5kb 5' of LINC00301	4.5kb 5' of NCRNA00301
			60613346	rs78622194	C	T	0.05	0.03	0	0							AIRE	2.4kb 5' of LINC00301	2.4kb 5' of NCRNA00301
			60616722	rs77111330	T	C	0.05	0.03	0	0							Irx	LINC00301	NCRNA00301	intronic
			60627407	rs76675869	C	T	0.05	0.03	0	0								LINC00301	NCRNA00301	intronic
			60627897	rs116126364	T	C	0.05	0.03	0	0							Nkx2	LINC00301	NCRNA00301	intronic
			60632854	rs79462454	A	G	0.05	0.03	0	0			BLD	BLD, THYM, SPLN	BLD,SKIN		Foxd1,Foxo	LINC00301	NCRNA00301	intronic
			60647227	rs115314631	T	A	0.05	0.03	0	0			SKIN	IPSC			Ahr::Arnt::HIF1,HIF1	LINC00301	NCRNA00301	intronic
			60650624	rs114052941	C	T	0.05	0.03	0	0							Foxa,LBP-1	LINC00301	NCRNA00301	intronic
			60652142	rs143615283	T	C	0.05	0.03	0	0							Arid5b,COMP1,Pax-4	LINC00301	NCRNA00301	intronic
			60673633	rs77385613	C	T	0.05	0.03	0	0								LINC00301	NCRNA00301	intronic
			60675307	rs76501509	G	A	0.05	0.03	0	0							CDP,Pbx-1,Pou2f2	LINC00301	NCRNA00301	intronic
			60682920	rs7129702	C	T	0.05	0.03	0	0							CDP, Cphx, Pax-4, Pou5f1	LINC00301	NCRNA00301	intronic
			60691290	rs151150494	G	T	0.04	0.03	0	0							Nr2e3	4.1kb 3' of LINC00301	4.1kb 3' of NCRNA00301
			60692350	rs7940650	C	T	0.05	0.03	0	0				GI, PANC			MIF-1, Myf, RFX5, Rad21	5.2kb 3' of LINC00301	5.2kb 3' of NCRNA00301
			60692401	rs7930082	T	G	0.05	0.03	0	0				GI, PANC			GR,Sox	5.3kb 3' of LINC00301	5.3kb 3' of NCRNA00301
			60701583	rs79558320	G	A	0.04	0.03	0	0			GI, PANC	ESC, IPSC, MUS, GI, PANC, LNG	KID.FET, ESC, GI, PANC, LNG	CTCF,ERALPHA_A,FOXA1	AP-3, E2F, Nanog, Pou1f1, Pou2f2, Pou3f1	MS4A8B	MS4A8B	intronic
			60705374	rs114741642	C	T	0.05	0.03	0	0			ESDR	GI, ADRL, MUS,	ADRL,GI,MUS		ERalpha-a,Smad4	MS4A8B	MS4A8B	intronic
			60711215	rs76132076	A	C	0.05	0.03	0	0				ESDR, GI	KID.FET, GI		PU.1	MS4A8B	MS4A8B	intronic
			60714758	rs75723058	C	G	0.05	0.03	0	0				BLD	IPSC		AIRE, CACD, Klf4, Myc, KRREB-1	MS4A8B	MS4A8B	intronic
			60731741	rs114516762	G	T	0.08	0.03	0	0				GI, LNG	LNG,OVRY		Pou1f1, Pou5f1, SOX, tcf4	MS4A18	16kb 3' of MS4A8B	intronic
26. Novel	eGFRcr_eGFRcys_sRAGE	11q14.1	85388172	rs140810086	G	A	0	0	0	0				MUS			HNF4, LBP-1, LBP-9, Pbx3, Rad21	DLG2	DLG2	intronic
27. Novel	eGFRcys_sRAGE	11q14.3	90901929	rs73535710	A	C	0.11	0.08	0.2	0.09							Evi-1,Foxp1,Lhx4	RP11-660M18.2	346kb 5' of MIR4490
28. Novel	eGFRcr_eGFRcys_sRAGE	11q22.1	97460758	rs184549240	C	T	0	0.01	0	0					OVRY			197kb 5' of RN5S347	1.2Mb 3' of JRKL
29. Novel	eGFRcr_eGFRcys_sRAGE	11q25	134685335	rs529684126
10. Known	eGFRcr_eGFRcys	12q13.3	56208725	rs7967464	C	T	0.22	0.01	0.03	0				BLD			NRSF,Roaz,THAP1	RNF41	RNF41	intronic
30. Novel	eGFRcys_sRAGE	12q24.33	130459248	rs2895135	G	A	0.05	0.24	0.15	0.31				BRN	BRN		STAT	RIMBP2	RIMBP2	intronic
			130449344	rs12305875	C	T	0.03	0.25	0.14	0.3							EWSR1-FLI1, Ets, MIZF, XBP	RIMBP2	RIMBP2	intronic
			130453014	rs12298211	G	A	0.04	0.26	0.15	0.31							Nkx2	RIMBP2	RIMBP2	intronic
			130454797	rs12315682	C	T	0.04	0.26	0.16	0.31							AP-2rep,Zbtb3	RIMBP2	RIMBP2	intronic
			130457384	rs12297269	G	C	0.05	0.25	0.16	0.31				BRN, MUS, HRT, PANC			CEBPB,DBP	RIMBP2	RIMBP2	intronic
			130458020	rs12319788	T	G	0.09	0.24	0.15	0.32				BRN, PANC, HRT	BRN		Ets, PU.1, RFX5, TCF12	RIMBP2	RIMBP2	intronic
			130458307	rs12321318	T	C	0.05	0.25	0.15	0.32				BRN	BRN		Pbx3,Smad	RIMBP2	RIMBP2	intronic
			130458343	rs12312986	C	T	0.04	0.24	0.15	0.32				BRN			BDP1, EBF, ERalpha-a, Roaz, SZF1, Zfx	RIMBP2	RIMBP2	intronic
			130458807	rs12299462	G	T	0.04	0.25	0.15	0.32				BRN			Pou5f1,Zfx	RIMBP2	RIMBP2	intronic
			130458820	rs4759466	G	A	0.04	0.25	0.15	0.32				BRN			Myc,Sp4	RIMBP2	RIMBP2	intronic
			130459558	rs4759467	T	C	0.04	0.24	0.16	0.32				BRN				RIMBP2	RIMBP2	intronic
				rs17635943
			130463370	rs56043916	C	G	0.05	0.23	0.17	0.31			BRN	BRN, HRT	BRN,BRN,HRT		Rad21	RIMBP2	RIMBP2	intronic
			130463567	rs12322663	C	T	0.05	0.23	0.17	0.31			BRN	BRN, HRT	BRN,BRN,HRT		Ascl2, BCL, E2A, Egr-1, GATA, Myf, Nrf1, Sin3Ak-20	RIMBP2	RIMBP2	intronic
			130463661	rs12308761	G	A	0.05	0.23	0.17	0.31			BRN	BRN, HRT	BRN		BCL,ERalpha-a	RIMBP2	RIMBP2	intronic
			130464142	rs12309046	G	A	0.05	0.23	0.17	0.31				BRN	SKIN	ELF1	Evi-1,Foxp1,Mef2	RIMBP2	RIMBP2	intronic
			130465261	rs13377753	A	G	0.05	0.23	0.17	0.31				FAT, BRN			YY1,Zfx	RIMBP2	RIMBP2	intronic
				rs386469684
			130466116	rs11060906	C	G	0.05	0.23	0.17	0.32				ESC, FAT			Smad4	RIMBP2	RIMBP2	intronic
			130470934	rs12306054	A	G	0.05	0.22	0.17	0.32					IPSC		GATA,Gm397	RIMBP2	RIMBP2	intronic
			130473822	rs61935951	G	A	0.06	0.22	0.16	0.32				BRN				RIMBP2	RIMBP2	intronic
11. Known	eGFRcr_eGFRcys_sRAGE	13q12.2	27762908	rs56058022	T	C											EBF,Irf,Sp4	30kb 5' of GSX1	30kb 5' of GSX1
			27762913	rs568481937
			27762917	rs56216544	T	C											EBF, NRSF, PLAG1, Rad21, YY1, Zfx	30kb 5' of GSX1	30kb 5' of GSX1
31. Novel	eGFRcr_eGFRcys_sRAGE	14q12	28601271	rs112909432	A	G	0.02	0	0	0							Tel2	RP11-412H8.2	166kb 5' of FOXG1
32. Novel	eGFRcr_eGFRcys_sRAGE	14q13.1	33723997	rs7141142	A	G	0.12	0.13	0.07	0.11								NPAS3	NPAS3	intronic
33. Novel	eGFRcr_eGFRcys	14q24.3	76257507	rs186101700	C	T	0	0	0	0			FAT, BLD	BLD, ESDR, STRM, FAT, MUS, SKIN, BONE, etc.	8 tissues: SKIN, MUS, PANC, BLD, etc.	EBF1	Rad21	RP11-361H10.3	55kb 3' of C14orf118
34. Novel	eGFRcr_eGFRcys_sRAGE	14q31.3	84093491	rs147775587	T	C	0	0	0	0.01							Pou2f2,Pou3f3,Pou5f1	38kb 5' of CTD-2335K5.1	1.4Mb 5' of FLRT2
35. Novel	eGFRcr_eGFRcys	15q25.3	86210776	rs543176745
12. Known	eGFRcr_eGFRcys	17p12	11756319	rs184608500	A	G	0	0.01	0	0.01							AP-1,BDP1,Zfp691	DNAH9	DNAH9	intronic
13. Known	eGFRcr_eGFRcys	17p11.2	16816600	rs553083486
36. Novel	eGFRcr_eGFRcys_sRAGE	17q24.3	71441664	rs528757227
14. Known	eGFRcr_eGFRcys	17q25.1	75216384	rs6501765	A	G	0.63	0.91	0.92	0.97							BDP1,Maf,VDR	NUP85	NUP85	intronic
			75279849	rs12325884	T	C	0.73	0.93	0.94	1							RREB-1,TCF4,Zfp105	SLC25A19	SLC25A19	intronic
			75298271	rs9894656	A	G	0.75	0.93	0.95	1			BLD, GI	BLD, GI, VAS	BLD	POL2, POL24H8, RFX5, TBP		8.8kb 5' of SLC25A19	8.8kb 5' of SLC25A19
			75299510	rs4788884	T	C	0.73	0.92	0.94	0.98				BLD			AP-1, CTCF, ERalpha-a, Nr2f2, RXRA	10kb 5' of SLC25A19	10kb 5' of SLC25A19
			75304229	rs4598942	G	A	0.76	0.93	0.95	1				BLD, LIV	BLD		Pou2f2	14kb 3' of GRB2	14kb 3' of GRB2	intronic
			75310769	rs8067903	T	A	0.73	0.92	0.95	0.99				BLD, FAT, GI			Dbx1,HMG-IY,Pou2f2	7.3kb 3' of GRB2	7.3kb 3' of GRB2	intronic
37. Novel	eGFRcr_eGFRcys_sRAGE	17q25.3	77738819	rs113819968	A	G							STRM	14 tissues: ESC, ESDR, STRM, BRN, THYM, FAT, MUS, HRT, VAS, GI, LNG, SPLN, BONE, etc.	8 tissues: ESDR, MUS, HRT, SKIN, etc.		CAC-binding-protein, CCNT2, ERalpha-a, Klf4, MAZ, Myc, NERF1a, PRDM1, PU.1, Rad21, SP1, STAT	140kb 3' of AC015804.1	140kb 3' of FLJ45079
			77770785	rs113025648	C	T	0	0	0	0				ESC, IPSC, ESDR, STRM, FAT, BLD, LNG, BRN, BONE	7 tissues: LNG, ESDR, STRM, MUS, BLD, BRN, etc.		ATF3, ATF4, Bach2, p300	108kb 3' of AC015804.1	108kb 3' of FLJ45079
38. Novel	eGFRcr_eGFRcys	18p11.23	7872199	rs146289239	G	A	0	0	0	0			FAT, LNG, CRVX	14 tissues: STRM, FAT, MUS, SKIN, HRT, GI, LNG, PANC, LIV.HEPG2.CNCR, etc.	8 tissues: SKIN, LNG, LIV.HEPG2.CNCR, BRN, etc.	JUND, RFX5, TBP, TFIIIC110, MAFF, MAFK		PTPRM	PTPRM	intronic
39. Novel	eGFRcr_eGFRcys	18q21.1-q21.2	50510999	rs9963912	G	A	0.18	0.02	0.03	0							Nkx3, Pou2f2, XBP-1	49kb 5' of MAPK4	49kb 5' of MAPK4
15. Known	eGFRcr_eGFRcys_sRAGE	19p13.13	13556714	rs563793231
40. Novel	eGFRcr_sRAGE	19q12	28820108	rs73030728	A	G	0.01	0.05	0	0.07							VDR	111kb 5' of snoU13	145kb 5' of LOC148145
16. Known	eGFRcr_eGFRcys	20q13.33	63425834	rs142065597	G	A	0.02	0.01	0	0							HNF4,Pax-5	KCNQ2	KCNQ2	intronic
			63425841	rs144768077	G	T	0.02	0.01	0	0							Foxa,HNF4,STAT	KCNQ2	KCNQ2	intronic
			63425903	rs148569075	G	C	0.02	0.01	0	0				IPSC			NRSF	KCNQ2	KCNQ2	intronic
41. Novel	eGFRcr_eGFRcys_sRAGE	21q21.1	16985039	rs112684971	C	T											Evi-1,PLZF,Sox	111kb 5' of AF212831.2	375kb 3' of C21orf34
42. Novel	eGFRcr_eGFRcys	21q22.3	44877701	rs144142100	C	G	0	0	0	0			BLD	BLD, GI, LIV, LIV.HEPG2.CNCR	BLD		Pbx3,ZBTB33	3.9kb 5' of PTTG1IP	3.8kb 5' of PTTG1IP
17. Known	eGFRcr_eGFRcys	22q13.2	40797767	rs117147580	T	C	0	0.01	0	0.02				7 tissues: LNG, FAT, MUS, SKIN, VAS, etc.	CRVX	CFOS	CDP, Cphx, Dbx1, Dbx2, Duxl, Esx1, Gfi1, Gfi1b, HNF1, HNF6, Hbp1, Hdx, Hlx1, Hoxd8, Lhx3, Ncx, Nkx6, Pax-6, Pbx-1, Pou3f2, Pou3f4, Sox	SLC25A17	SLC25A17	intronic
			40897140	rs140342992	G	T	0	0	0	0.01				SKIN	SKIN		BDP1, Maf, NF-E2, Nanog, PU.1	XPNPEP3	XPNPEP3	intronic
			40984510	rs147500241	A	G	0	0.01	0	0.01							GR, HDAC2, Hdx, Pax, SRF, STAT, TATA	11kb 3' of RBX1	11kb 3' of RBX1
NOTES: HaploReg (V4.1) provides (i) the sequence conservation by GERP and SiPhy, (ii) the chromatin state segmentation for enhancer or promoter elements, (iii) histone modification ChIP-seq peaks, and (iv) DNase hypersensitivity data peaks from the Roadmap. In addition, HaploReg reports (i) the transcription factor (TF) binding and motif data from the ENCODE data, and (ii) the gene annotations fr…
