## Supplementary Table 8 for "Discovery of genomic and transcriptomic pleiotropy between kidney function and soluble receptor for advanced glycation end-products using correlated meta-analyses: The Long Life Family Study (LLFS)"

### Sheet: Sheet1
Supplementary Table 8. Expression quantitative trait loci (eQTL) from GTEx, and kidney cell fraction eQTL and kidney eQTL meta-analysis from Human Kidney eQTL Atlas for CMA GWAS variants
Pleiotropic Findings					GTEx (Portal )V8						Kidney cell fraction eQTL (Tubule (N=356) and Glomeruli (N=303), PMID: 34385711)									Kidney eQTL Meta-analysis (N=686, PMID: 35710981)
Locus	Traits	Chr	Position (GRCh38)	SNP	Target Gene 1, Tissue (P-value)	Target Gene 2, Tissue (P-value)	Target Gene 3, Tissue (P-value)	Target Gene 4, Tissue (P-value)	Target Gene 5, Tissue (P-value)	Target Gene 6, Tissue (P-value)	SNP	Ref	Alt	Beta	Std	P value	Gene Symbol	Gene ID	Compartment	SNP	SNP POS	Ref	Alt	Direction#	Beta*	SD	P value	Gene Symbol	Gene ID
1. Known	eGFRcr_eGFRcys	1p36.13	17979982	rs556490122
2. Known	eGFRcr_eGFRcys_srage	1p36.13	19596248	rs181851110
1. Novel	eGFRcr_eGFRcys	1p34.3	38388871	rs181851110
			38389075	rs547464256
2. Novel	eGFRcr_eGFRcys_srage	1p32.3	50816048	rs545971089
			50978033	rs533133043
			51148437	rs572646119
3. Novel	eGFRcr_srage	1p22.3	86706719	rs263436	SH3GLB1: Muscle_Skeletal (1.28E-09)						rs263436	G	A	0.143	0.027	1.786e-07	_SEP15	ENSG00000183291.11	Glomeruli	rs263436	1:87172402	G	A	++++	0.0806	0.0159	4.338e-07	SELENOF	ENSG00000183291
														-0.234	0.044	1.843e-07	HS2ST1	ENSG00000153936.12	Glomeruli
			86717873	rs263466	SH3GLB1: Muscle_Skeletal (1.28E-09)						rs263466	G	A	0.145	0.026	1.144e-07	_SEP15	ENSG00000183291.11	Glomeruli	rs263466	1:87183556	G	A	++++	0.0825	0.0159	2.154e-07	SELENOF	ENSG00000183291
														-0.234	0.044	1.987e-07	HS2ST1	ENSG00000153936.12	Glomeruli
			86719766	rs263465	SH3GLB1:Muscle_Skeletal (2.90E-09)						rs263465	T	G	0.143	0.027	1.929e-07	_SEP15	ENSG00000183291.11	Glomeruli
														-0.234	0.044	2.278e-07	HS2ST1	ENSG00000153936.12	Glomeruli
			86723198	rs263463	SH3GLB1:Muscle_Skeletal (2.24E-09)						rs263463	T	C	0.145	0.026	1.143e-07	_SEP15	ENSG00000183291.11	Glomeruli	rs263463	1:87188881	T	C	++++	0.0816	0.0159	2.763e-07	SELENOF	ENSG00000183291
											rs263463	T	C	-0.234	0.044	1.988e-07	HS2ST1	ENSG00000153936.12	Glomeruli
			86739278	rs263479	SH3GLB1:Muscle_Skeletal (2.24E-09)						rs263479	C	T	0.145	0.026	1.056e-07	_SEP15	ENSG00000183291.11	Glomeruli	rs263479	1:87204961	C	T	++++	0.082	0.0159	2.512e-07	SELENOF	ENSG00000183291
											rs263479	C	T	-0.231	0.044	2.46e-07	HS2ST1	ENSG00000153936.12	Glomeruli
			86739569	rs372830	SH3GLB1:Muscle_Skeletal (2.24E-09)						rs372830	A	T	0.145	0.026	1.056e-07	_SEP15	ENSG00000183291.11	Glomeruli	rs372830	1:87205252	A	T	++++	0.0799	0.0159	4.936e-07	SELENOF	ENSG00000183291
											rs372830	A	T	-0.231	0.044	2.46e-07	HS2ST1	ENSG00000153936.12	Glomeruli
			86739570	rs372828	SH3GLB1:Muscle_Skeletal (2.24E-09)						rs372828	A	T	0.145	0.026	1.056e-07	_SEP15	ENSG00000183291.11	Glomeruli	rs372828	1:87205253	A	T	++++	0.0796	0.0159	5.36e-07	SELENOF	ENSG00000183291
											rs372828	A	T	-0.231	0.044	2.46e-07	HS2ST1	ENSG00000153936.12	Glomeruli
			86742117	rs166415	SH3GLB1:Muscle_Skeletal (2.24E-09)						rs166415	G	T	0.145	0.026	1.056e-07	_SEP15	ENSG00000183291.11	Glomeruli	rs166415	1:87207800	G	T	++++	0.0814	0.0159	2.895e-07	SELENOF	ENSG00000183291
											rs166415	G	T	-0.231	0.044	2.463e-07	HS2ST1	ENSG00000153936.12	Glomeruli
			86743975	rs263476	SH3GLB1:Muscle_Skeletal (2.04E-09)						rs263476	G	A	-0.251	0.044	2.992e-08	HS2ST1	ENSG00000153936.12	Glomeruli	rs263476	1:87209658	G	A	++++	0.088	0.016	3.772e-08	SELENOF	ENSG00000183291
											rs263476	G	A	0.144	0.027	1.846e-07	_SEP15	ENSG00000183291.11	Glomeruli
			86760172	rs166416	SH3GLB1:Muscle_Skeletal (4.82E-09)						rs166416	A	C	-0.251	0.043	1.716e-08	HS2ST1	ENSG00000153936.12	Glomeruli
											rs166416	A	C	0.141	0.026	2.095e-07	_SEP15	ENSG00000183291.11	Glomeruli
			86760579	rs59016838	SH3GLB1:Muscle_Skeletal(4.82E-09)						rs59016838	G	T	-0.253	0.043	1.279e-08	HS2ST1	ENSG00000153936.12	Glomeruli
											rs59016838	G	T	0.141	0.026	2.328e-07	45184	ENSG00000183291.11	Glomeruli
			86761733	rs263490	SH3GLB1:Muscle_Skeletal (6.66E-09)						rs263490	A	C	-0.251	0.043	1.567e-08	HS2ST1	ENSG00000153936.12	Glomeruli
											rs263490	A	C	0.141	0.026	2.099e-07	_SEP15	ENSG00000183291.11	Glomeruli
			86762118	rs263488	SH3GLB1:Muscle_Skeletal (5.13E-09)						rs263488	T	A	-0.251	0.043	1.529e-08	HS2ST1	ENSG00000153936.12	Glomeruli
											rs263488	T	A	0.141	0.026	2.08e-07	_SEP15	ENSG00000183291.11	Glomeruli
			86763490	rs263487	SELENOF: Brain_Nucleus_accumbens_basal_ganglia (6.90E-08)	SH3GLB1:Muscle_Skeletal(3.93E-09)					rs263487	A	C	-0.254	0.043	1.113e-08	HS2ST1	ENSG00000153936.12	Glomeruli
											rs263487	A	C	0.142	0.026	2.104e-07	_SEP15	ENSG00000183291.11	Glomeruli
			86775307	rs263457	SELENOF:Thyroid (4.05E-08)	SH3GLB1:Muscle_Skeletal(2.05E-09)					rs263457	C	G	-0.263	0.043	5.392e-09	HS2ST1	ENSG00000153936.12	Glomeruli	rs263457	1:87240990	C	G	++++	0.0918	0.016	8.881e-09	SELENOF	ENSG00000183291
											rs263457	C	G	0.149	0.027	7.38e-08	_SEP15	ENSG00000183291.11	Glomeruli
			86779067	rs691774	SELENOF: Brain_Nucleus_accumbens_basal_ganglia (7.68E-08)	SH3GLB1:Muscle_Skeletal(4.88E-09)					rs691774	T	C	-0.267	0.043	1.852e-09	HS2ST1	ENSG00000153936.12	Glomeruli	rs691774	1:87244750	T	C	++++	0.0945	0.0157	1.721e-09	SELENOF	ENSG00000183291
											rs691774	T	C	0.144	0.026	1.471e-07	_SEP15	ENSG00000183291.11	Glomeruli
			86779595	rs691531	SELENOF:Thyroid (6.01E-09)	SH3GLB1:Muscle_ Skeletal (1.53E-09)					rs691531	C	T	-0.267	0.044	3.573e-09	HS2ST1	ENSG00000153936.12	Glomeruli	rs691531	1:87245278	C	T	++++	0.0926	0.0158	4.517e-09	SELENOF	ENSG00000183291
											rs691531	C	T	0.147	0.027	1.216e-07	_SEP15	ENSG00000183291.11	Glomeruli
			86785396	rs566334	SELENOF: Thyroid (1.11E-08); Brain_Caudate_basal_ganglia (5.56E-08); Brain_Nucleus_accumbens_basal_ganglia (6.60E-08)	SH3GLB1:Muscle_Skeletal (3.70E-09)					rs566334	A	G	0.077	0.016	1.646e-06	_SEP15	ENSG00000183291.11	Tubule	rs566334	1:87251079	A	G	++++	0.0959	0.0155	6.698e-10	SELENOF	ENSG00000183291
														-0.27	0.043	1.17e-09	HS2ST1	ENSG00000153936.12	Glomeruli
														0.144	0.026	1.264e-07	_SEP15	ENSG00000183291.11	Glomeruli
			86794394	rs494577	SELENOF: Thyroid (1.25E-08); Brain_Caudate_basal_ganglia (3.15E-08); Brain_Nucleus_accumbens_basal_ganglia (3.36E-08); Brain_Frontal_Cortex_BA9 (8.58E-08)	SH3GLB1:Muscle_Skeletal(8.48E-09)					rs494577	A	G	0.078	0.016	1.428e-06	_SEP15	ENSG00000183291.11	Tubule	rs494577	1:87260077	A	G	++++	0.0955	0.0155	7.42e-10	SELENOF	ENSG00000183291
														-0.27	0.043	1.131e-09	HS2ST1	ENSG00000153936.12	Glomeruli
														0.144	0.026	1.325e-07	_SEP15	ENSG00000183291.11	Glomeruli
			86809027	rs12752871	SELENOF: Thyroid (1.60E-08); Brain_Caudate_basal_ganglia (6.34E-08)	SH3GLB1:Muscle_Skeletal(5.47E-09)					rs12752871	G	A	-0.077	0.016	1.826e-06	_SEP15	ENSG00000183291.11	Tubule	rs12752871	1:87274710	G	A	----	-0.0946	0.0154	8.053e-10	SELENOF	ENSG00000183291
														0.271	0.042	7.041e-10	HS2ST1	ENSG00000153936.12	Glomeruli
														-0.143	0.026	1.338e-07	_SEP15	ENSG00000183291.11	Glomeruli
			86815005	rs4269747	SELENOF: Thyroid (1.60E-08); Brain_Caudate_basal_ganglia (6.34E-08)	SH3GLB1:Muscle_Skeletal(5.47E-09)					rs4269747	A	G	-0.077	0.016	1.658e-06	_SEP15	ENSG00000183291.11	Tubule	rs4269747	1:87280688	A	G	----	-0.0955	0.0154	5.532e-10	SELENOF	ENSG00000183291
														0.272	0.042	6.24e-10	HS2ST1	ENSG00000153936.12	Glomeruli
														-0.144	0.026	1.125e-07	_SEP15	ENSG00000183291.11	Glomeruli
			86819716	rs6576850	SELENOF: Thyroid (2.26E-08); Brain_Caudate_basal_ganglia (6.50E-08)	SH3GLB1:Muscle_Skeletal(4.57E-09)					rs6576850	G	A	0.251	0.041	5.755e-09	HS2ST1	ENSG00000153936.12	Glomeruli
											rs6576850	G	A	-0.139	0.026	1.529e-07	_SEP15	ENSG00000183291.11	Glomeruli
			86819744	rs6576851							rs6576851	C	G	0.248	0.041	6.961e-09	HS2ST1	ENSG00000153936.12	Glomeruli
											rs6576851	C	G	-0.136	0.026	2.39e-07	_SEP15	ENSG00000183291.11	Glomeruli
			86819918	rs6576852	SELENOF: Thyroid (2.90E-08); Brain_Caudate_basal_ganglia (5.25E-08)	SH3GLB1:Muscle_Skeletal(5.20E-09)					rs6576852	T	G	0.247	0.042	9.973e-09	HS2ST1	ENSG00000153936.12	Glomeruli
											rs6576852	T	G	-0.136	0.026	2.56e-07	_SEP15	ENSG00000183291.11	Glomeruli
			86820036	rs6576853	SELENOF: Thyroid (2.90E-08); Brain_Caudate_basal_ganglia (5.25E-08)	SH3GLB1:Muscle_Skeletal(5.20E-09)					rs6576853	G	A	0.247	0.042	9.936e-09	HS2ST1	ENSG00000153936.12	Glomeruli
											rs6576853	G	A	-0.136	0.026	2.548e-07	_SEP15	ENSG00000183291.11	Glomeruli
			86820215	rs6576854	SELENOF: Thyroid (1.60E-08); Brain_Caudate_basal_ganglia (6.34E-08)	SH3GLB1:Muscle_Skeletal(5.47E-09)					rs6576854	C	G	-0.076	0.016	1.776e-06	_SEP15	ENSG00000183291.11	Tubule	rs6576854	1:87285898	C	G	----	-0.0943	0.0153	7.04e-10	SELENOF	ENSG00000183291
											rs6576854	C	G	0.268	0.042	6.531e-10	HS2ST1	ENSG00000153936.12	Glomeruli
											rs6576854	C	G	-0.144	0.026	6.647e-08	_SEP15	ENSG00000183291.11	Glomeruli
			86820541	rs11161896	SELENOF:Thyroid(1.40E-08);Brain_Caudate_basal_ganglia(5.25E-08)	SH3GLB1:Muscle_Skeletal(3.05E-09)					rs11161896	T	C	0.25	0.041	5.149e-09	HS2ST1	ENSG00000153936.12	Glomeruli
											rs11161896	T	C	-0.136	0.026	2.213e-07	_SEP15	ENSG00000183291.11	Glomeruli
			86820751	rs10873802	SELENOF: Thyroid (1.60E-08); Brain_Caudate_basal_ganglia (6.34E-08)	SH3GLB1:Muscle_Skeletal(5.47E-09)					rs10873802	C	T	-0.078	0.016	1.136e-06	_SEP15	ENSG00000183291.11	Tubule	rs10873802	1:87286434	C	T	----	-0.0967	0.0154	3.877e-10	SELENOF	ENSG00000183291
														0.276	0.042	3.797e-10	HS2ST1	ENSG00000153936.12	Glomeruli
														-0.145	0.026	8.367e-08	_SEP15	ENSG00000183291.11	Glomeruli
			86821913	rs10782585	SELENOF:Thyroid(1.60E-08);Brain_Caudate_basal_ganglia(6.34E-08)	SH3GLB1:Muscle_Skeletal(5.47E-09)					rs10782585	C	T	-0.077	0.016	1.217e-06	_SEP15	ENSG00000183291.11	Tubule	rs10782585	1:87287596	C	T	----	-0.0956	0.0153	4.463e-10	SELENOF	ENSG00000183291
											rs10782585	C	T	0.273	0.042	3.434e-10	HS2ST1	ENSG00000153936.12	Glomeruli
											rs10782585	C	T	-0.146	0.026	5.058e-08	_SEP15	ENSG00000183291.11	Glomeruli
			86822017	rs10873803							rs10873803	G	C	-0.171	0.03	4.138e-08	_SEP15	ENSG00000183291.11	Glomeruli	rs10873803	1:87287700	G	C	----	-0.0765	0.018	2.141e-05	SELENOF	ENSG00000183291
			86825532	rs954119	SELENOF: Brain_Frontal_Cortex_BA9 (1.40E-08); Brain_Caudate_basal_ganglia (1.49E-08); Brain_Nucleus_accumbens_basal_ganglia (3.17E-08); Thyroid(4.66E-08)	SH3GLB1:Muscle_Skeletal(6.72E-08)					rs954119	T	C	-0.077	0.016	1.56e-06	_SEP15	ENSG00000183291.11	Tubule	rs954119	1:87291215	T	C	----	-0.091	0.0154	3.527e-09	SELENOF	ENSG00000183291
											rs954119	T	C	0.26	0.042	2.028e-09	HS2ST1	ENSG00000153936.12	Glomeruli
											rs954119	T	C	-0.143	0.026	7.928e-08	_SEP15	ENSG00000183291.11	Glomeruli
			86826785	rs11161897	SELENOF: Brain_Caudate_basal_ganglia (9.01E-09); Brain_Frontal_Cortex_BA9 (1.88E-08); Thyroid (1.98E-08); Brain_Nucleus_accumbens_basal_ganglia (5.93E-08)	SH3GLB1:Muscle_Skeletal(3.86E-08)					rs11161897	A	G	-0.088	0.016	8.625e-08	_SEP15	ENSG00000183291.11	Tubule	rs11161897	1:87292468	A	G	----	-0.0976	0.0157	5.229e-10	SELENOF	ENSG00000183291
											rs11161897	A	G	0.275	0.043	5.631e-10	HS2ST1	ENSG00000153936.12	Glomeruli
			86827231	rs6656882	SELENOF: Thyroid (1.18E-08); Brain_Frontal_Cortex_BA9 (1.40E-08); Brain_Caudate_basal_ganglia (1.86E-08); Brain_Nucleus_accumbens_basal_ganglia (3.54E-08)	SH3GLB1:Muscle_Skeletal(4.82E-08)					rs6656882	C	T	-0.08	0.016	8.359e-07	_SEP15	ENSG00000183291.11	Tubule	rs6656882	1:87292914	C	T	----	-0.097	0.0156	4.42e-10	SELENOF	ENSG00000183291
											rs6656882	C	T	0.278	0.042	2.333e-10	HS2ST1	ENSG00000153936.12	Glomeruli
											rs6656882	C	T	-0.145	0.026	7.432e-08	_SEP15	ENSG00000183291.11	Glomeruli
			86828222	rs4282790	SELENOF: Thyroid (1.23E-08); Brain_Frontal_Cortex_BA9 (1.40E-08); Brain_Caudate_basal_ganglia (1.86E-08); Brain_Nucleus_accumbens_basal_ganglia (3.54E-08)	SH3GLB1:Muscle_Skeletal(4.67E-08)					rs4282790	C	T	-0.082	0.016	4.722e-07	_SEP15	ENSG00000183291.11	Tubule	rs4282790	1:87293905	C	T	----	-0.0995	0.0156	1.787e-10	SELENOF	ENSG00000183291
											rs4282790	C	T	0.281	0.042	1.492e-10	HS2ST1	ENSG00000153936.12	Glomeruli
											rs4282790	C	T	-0.147	0.026	5.5e-08	_SEP15	ENSG00000183291.11	Glomeruli
4. Novel	eGFRcr_eGFRcys	1p22.2	90183420	rs7514231
			90186054	rs74100345
5. Novel	eGFRcr_eGFRcys_srage	1p21.2	101372814	rs76181979
6.Novel	eGFRcr_eGFRcys	1q24.1	165723138	rs115559549
			165742578	rs114304424
			165784847	rs115425868
7. Novel	eGFRcr_eGFRcys	2q37.2	236303040	rs139831128
8. Novel	eGFRcr_eGFRcys	3p24.3	19318888	rs753994697
3. Known	eGFRcr_eGFRcys	3p24.1	30603015	rs77083429
			30604587	rs4593064
9. Novel	eGFRcr_eGFRcys	3p12.1	86706410	rs562793857
10. Novel	eGFRcr_eGFRcys	3q23	140467128	rs16850353
11. Novel	eGFRcr_eGFRcys_srage	4p16.2	5152140	rs138185959
			5203595	rs151274284
4. Known	eGFRcr_eGFRcys	4p15.32	16020185	rs530306569
12. Novel	eGFRcr_eGFRcys_srage	4p15.31	18959890	rs749822346
13. Novel	eGFRcr_eGFRcys	4q28.3	133300968	rs554254460
14. Novel	eGFRcr_eGFRcys	4q34.3	178624722	rs777345385
			178720430	rs746660530
			179775662	rs72713871
			179775917	rs72713873
			179779111	rs1017710
			179780457	rs2383390
			179781185	rs72713878
			179781213	rs72713880
			179781293	rs72713882
			179784433	rs34026814
			179784804	rs72713891
			179789302	rs17068188
			179790752	rs72713896
			179792605	rs72713899
			179793658	rs72713900
			179793905	rs17068194
			179794463	rs35141563
			179794481	rs72715903
			179794593	rs7665259
			179794719	rs7665471
			179794812	rs7687534
			179795261	rs72715904
			179795563	rs72715905
			179795798	rs17068202
			179797329	rs72715959
			179800401	rs143680760
15. Novel	eGFRcr_eGFRcys	5p15.2	11484101	rs28003
			11491173	rs73048073
			11503168	rs25936
16. Novel	eGFRcr_eGFRcys_srage	5q14.1	79622780	rs562304789
17. Novel	eGFRcr_eGFRcys_srage	5q22.3	114243101	rs185704381
			114332747	rs114585932
18. Novel	eGFRcr_eGFRcys_srage	7p15.1-p14.3	28793077	rs189218418
19. Novel	eGFRcr_eGFRcys_srage	7q35-q36.1	148077037	rs147852559
			148077365	rs149174297
5. Known	eGFRcr_eGFRcys	7q36.3	155827601	rs185576813
20. Novel	eGFRcr_eGFRcys_srage	9q22.31	92204473	rs10820950	OGN: Nerve_Tibial (4.16E-31); Muscle_Skeletal (5.83E-18); Thyroid (5.77E-14); Adipose_Subcutaneous (1.70E-11); Heart_Left_Ventricle (4.42E-09); Lung (2.41E-08); Heart_Atrial_Appendage(6.58E-08)	CENPP: Nerve_Tibial (4.52E-25); Artery_Tibial (5.91E-17); Heart_Atrial_Appendage (1.38E-16); Thyroid (4.88E-16); Muscle_Skeletal (6.61E-15); Artery_Aorta (6.05E-14); Brain_Frontal_Cortex_BA9 (1.46E-11); Lung(6.42E-10); Brain_Cortex (1.23E-09); Whole_Blood (9.93E-09); Brain_Caudate_basal_ganglia (1.48E-08); Adipose_Visceral_Omentum (3.52E-08); Heart_Left_Ventricle (8.09E-08)	RP11-526D8.11: Nerve_Tibial (5.81E-10)	NOL8: Spleen (2.10E-09); Artery - Aorta (1.20E-07); Stomach (1.20E-07); Lung (5.70E-07)	ECM2: Liver (1.50E-08)	ANKRD19P: Nerve_Tibial (6.54E-08)	rs10820950	T	C	-0.096	0.018	2.514e-07	NOL8	ENSG00000198000.7	Tubule	rs10820950	9:94966755	T	C	++++	0.2255	0.0453	6.498e-07	CENPP	ENSG00000188312
														0.281	0.056	7.786e-07	CENPP	ENSG00000188312.9	Tubule	rs10820950	9:94966755	T	C	----	-0.1047	0.0182	8.217e-09	NOL8	ENSG00000198000
														-0.295	0.024	1.547e-26	NOL8	ENSG00000198000.7	Glomeruli
			92204639	rs10820952	OGN: Nerve_Tibial (9.88E-32); Muscle_Skeletal (3.93E-18); Thyroid (6.76E-14); Adipose_Subcutaneous (1.32E-11); Heart_Left_Ventricle (4.42E-09); Lung (3.78E-08); Heart_Atrial_Appendage(6.58E-08)	CENPP: Nerve_Tibial (1.75E-25); Artery_Tibial (3.02E-17); Heart_Atrial_Appendage (1.38E-16); Thyroid (3.19E-16); Muscle_Skeletal (5.34E-15); Artery_Aorta(6.05E-14); Brain_Frontal_Cortex_BA9 (1.46E-11); Lung (3.62E-10) ;Brain_Cortex (1.23E-09); Adipose_Visceral_Omentum (1.08E-08); Whole_Blood (1.24E-08); Brain_Caudate_basal_ganglia (1.48E-08); Adipose_Subcutaneous (6.02E-08); Heart_Left_Ventricle …	RP11-526D8.11: Nerve_Tibial (7.10E-10)	NOL8: Spleen (1.40E-09); Stomach (7.10E-87); Artery - Aorta (1.20E-07)	ECM2: Liver (1.50E-08)	ANKRD19P: Nerve_Tibial (9.47E-08)	rs10820952	G	C	-0.096	0.018	2.538e-07	NOL8	ENSG00000198000.7	Tubule	rs10820952	9:94966921	G	C	++++	0.226	0.0453	6.054e-07	CENPP	ENSG00000188312
											rs10820952	G	C	0.281	0.056	7.849e-07	CENPP	ENSG00000188312.9	Tubule	rs10820952	9:94966921	G	C	----	-0.1058	0.0182	5.765e-09	NOL8	ENSG00000198000
											rs10820952	G	C	-0.295	0.024	1.541e-26	NOL8	ENSG00000198000.7	Glomeruli
			92503276	rs230222	OGN:Nerve_Tibial(2.64E-29);Muscle_Skeletal(5.97E-17);Thyroid(4.11E-13);Adipose_Subcutaneous(5.04E-10);Heart_Left_Ventricle(6.83E-08);Heart_Atrial_Appendage(7.14E-08);Lung(9.75E-08)	CENPP: Nerve_Tibial (1.33E-26); Artery_Tibial (4.71E-18); Heart_Atrial_Appendage (3.48E-17); Thyroid (6.74E-17); Muscle_Skeletal (9.64E-15); Artery_Aorta (5.82E-14); Brain_Frontal_Cortex_BA9 (4.09E-11); Lung (1.64E-10); Brain_Cortex (1.85E-09); Adipose_Visceral_Omentum (4.59E-09); Adipose_Subcutaneous (8.88E-09); Heart_Left_Ventricle (9.75E-09); Brain_Caudate_basal_ganglia (5.65E-08); Whole_Blood…	RP11-526D8.11:Nerve_Tibial (8.50E-10)	NOL8: Spleen (3.00E-09); Artery - Aorta (1.90E-07)	ECM2: Liver (7.40E-09)		rs230222	C	G	0.095	0.018	2.655e-07	NOL8	ENSG00000198000.7	Tubule	rs230222	9:95265558	C	G	----	-0.2297	0.0451	3.507e-07	CENPP	ENSG00000188312
											rs230222	C	G	-0.278	0.055	7.968e-07	CENPP	ENSG00000188312.9	Tubule	rs230222	9:95265558	C	G	++++	0.1038	0.0181	8.916e-09	NOL8	ENSG00000198000
											rs230222	C	G	0.285	0.025	3.692e-24	NOL8	ENSG00000198000.7	Glomeruli
21. Novel	eGFRcr_eGFRcys	9q22.33	96666033	rs7038363	MFSD14C: Thyroid (1.70E-14); Adipose_Subcutaneous (4.43E-12); Artery_Tibial(3.30E-10); Adipose_Visceral_Omentum (2.05E-09); Artery_Aorta (8.07E-09); Muscle_Skeletal(4.94E-08); Whole_Blood (1.80E-07)
6. Known	eGFRcr_eGFRcys	9q34.11	128227053	rs34490391
			128232318	rs71497683
7. Known	eGFRcr_eGFRcys	9q34.3	136675761	rs10217242
8. Known	eGFRcr_eGFRcys	10p15.3	1180066	rs7081909
22. Novel	eGFRcr_eGFRcys_srage	10p14	6825674	rs974573268
23. Novel	eGFRcr_eGFRcys_srage	10p14	9909118	rs10905638
9. Known	eGFRcr_eGFRcys_srage	11p15.5	2621693	rs2157899
24. Novel	eGFRcr_eGFRcys	11p14.3-p14.2	25628861	rs184854082
25. Novel	eGFRcr_eGFRcys	11q12.2	60343472	rs74853705
			60373985	rs116560702
			60379314	rs75613915
			60430139	rs77514815
			60435629	rs141036957
			60438602	rs186540942
			60448307	rs61586650
			60451264	rs183931352
			60459786	rs76682140
			60477245	rs80075605
			60477954	rs78568611
			60479723	rs74352885
			60529767	rs80255132
			60542686	rs74975500
			60545719	rs111834326
			60550134	rs78842019
			60557249	rs112930082
			60559270	rs7950365
			60563403	rs76010555
			60563760	rs112673438
			60570029	rs75456391
			60574784	rs149711226
			60576725	rs116371161
			60577210	rs76509936
			60579098	rs77082002
			60579783	rs112500973
			60584168	rs78629264
			60591360	rs75959363
			60595133	rs112521939
			60611211	rs74861333
			60613346	rs78622194
			60616722	rs77111330
			60627407	rs76675869
			60627897	rs116126364
			60632854	rs79462454
			60647227	rs115314631
			60650624	rs114052941
			60652142	rs143615283
			60673633	rs77385613
			60675307	rs76501509
			60682920	rs7129702
			60691290	rs151150494
			60692350	rs7940650
			60692401	rs7930082
			60701583	rs79558320
			60705374	rs114741642
			60711215	rs76132076
			60714758	rs75723058
			60731741	rs114516762
26. Novel	eGFRcr_eGFRcys_sRAGE	11q14.1	85388172	rs140810086
27. Novel	eGFRcys_srage	11q14.3	90901929	rs73535710
28. Novel	eGFRcr_eGFRcys_sRAGE	11q22.1	97460758	rs184549240
29. Novel	eGFRcr_eGFRcys_srage	11q25	134685335	rs529684126
10. Known	eGFRcr_eGFRcys	12q13.3	56208725	rs7967464
30. Novel	eGFRcys_srage	12q24.33	130459248	rs2895135
			130449344	rs12305875
			130453014	rs12298211
			130454797	rs12315682
			130457384	rs12297269
			130458020	rs12319788
			130458307	rs12321318
			130458343	rs12312986
			130458807	rs12299462
			130458820	rs4759466
			130459558	rs4759467
				rs17635943
			130463370	rs56043916
			130463567	rs12322663
			130463661	rs12308761
			130464142	rs12309046
			130465261	rs13377753
				rs386469684
			130466116	rs11060906
			130470934	rs12306054
			130473822	rs61935951
11. Known	eGFRcr_eGFRcys_srage	13q12.2	27762908	rs56058022
			27762913	rs568481937
			27762917	rs56216544
31. Novel	eGFRcr_eGFRcys_srage	14q12	28601271	rs112909432
32. Novel	eGFRcr_eGFRcys_srage	14q13.1	33723997	rs7141142
33. Novel	eGFRcr_eGFRcys	14q24.3	76257507	rs186101700
34. Novel	eGFRcr_eGFRcys_srage	14q31.3	84093491	rs147775587
35. Novel	eGFRcr_eGFRcys	15q25.3	86210776	rs543176745
12. Known	eGFRcr_eGFRcys	17p12	11756319	rs184608500
13. Known	eGFRcr_eGFRcys	17p11.2	16816600	rs553083486
36. Novel	eGFRcr_eGFRcys_srage	17q24.3	71441664	rs528757227
14. Known	eGFRcr_eGFRcys	17q25.1	75216384	rs6501765
			75279849	rs12325884
			75298271	rs9894656
			75299510	rs4788884
			75304229	rs4598942
			75310769	rs8067903
37. Novel	eGFRcr_eGFRcys_srage	17q25.3	77738819	rs113819968
			77770785	rs113025648
38. Novel	eGFRcr_eGFRcys	18p11.23	7872199	rs146289239
39. Novel	eGFRcr_eGFRcys	18q21.1-q21.2	50510999	rs9963912
15. Known	eGFRcr_eGFRcys_srage	19p13.13	13556714	rs563793231
40. Novel	eGFRcr_srage	19q12	28820108	rs73030728
16. Known	eGFRcr_eGFRcys	20q13.33	63425834	rs142065597
			63425841	rs144768077
			63425903	rs148569075
41. Novel	eGFRcr_eGFRcys_srage	21q21.1	16985039	rs112684971
42. Novel	eGFRcr_eGFRcys	21q22.3	44877701	rs144142100
17. Known	eGFRcr_eGFRcys	22q13.2	40797767	rs117147580
			40897140	rs140342992
			40984510	rs147500241
Notes: GTEx stands for Genotype-Tissue Expression.
