## Supplementary Table 9 for "Discovery of genomic and transcriptomic pleiotropy between kidney function and soluble receptor for advanced glycation end-products using correlated meta-analyses: The Long Life Family Study (LLFS)"

### Sheet: Sheet1
Supplementary Table 9. Summary of univariate and CMA TWAS results, kidney cell fraction eQTL and kidney eQTL meta-analysis from Human Kidney eQTL Atlas, and The Cancer Genome Atlas
	TWAS results from LLFS RNASeq blood data															Kidney cell fraction eQTL (Tubule (N=356) and Glomeruli (N=303), PMID: 34385711)									Kidney eQTL Meta-analysis (N=686, PMID: 35710981)											The Cancer Genome Atlas (TCGA) for kidney
Locus	Traits	Gene	Chr:Position (GRCh38)	Gene ID	Cytogenetic Band	eGFRcr β	eGFRcr SE	eGFRcr p-value	eGFRcys β	eGFRcys SE	eGFRcys p-value	sRAGE β	sRAGE SE	sRAGE p-value	CMA p-value	Gene Symbol	Gene ID	SNP	Ref	Alt	Beta	Std	P value	Compartment	Gene Symbol	Gene ID	SNP	SNP POS	Ref	Alt	Direction	Beta	Std	P value	Project	# SSM Affected Cases	# CNV Gains	# CNV Losses	# Mutations
1	eGFRcr_eGFRcys_sRAGE	MTX1	ENSG00000173171	chr1:155,208,695-155,213,839	1q22	0.170017	0.0346572	2.66x10-5	0.172617	0.0411731	1.63x10-3	-0.497903	0.135174	2.61x10-4	1.99x10-7																				TCGA-KIRP	1 / 278 (0.36%)	12 / 283 (4.24%)	15 / 283 (5.30%)	1
	eGFRcr_sRAGE					0.170017	0.0346572	2.66x10-5				-0.497903	0.135174	2.61x10-4	1.1x10-7
2	eGFRcr_eGFRcys_sRAGE	PTPRC	ENSG00000081237	chr1:198,638,457-198,757,476	1q31.3-q32.1	-0.231342	0.0452629	1.7x10-5	-0.302158	0.053517	2.87x10-5	0.398229	0.178613	3.58x10-2	6.63x10-7																				TCGA-KIRC	5 / 374 (1.34%)	52 / 517 (10.06%)	29 / 517 (5.61%)	6
	eGFRcr_eGFRcys					-0.231342	0.0452629	1.7x10-5	-0.302158	0.053517	2.87x10-5				1.45x10-6																				TCGA-KIRP	3 / 278 (1.08%)	14 / 283 (4.95%)	16 / 283 (5.65%)	3
3	eGFRcr_eGFRcys	ODC1	ENSG00000115758	chr2:10,439,968-10,448,327	2p25.1	0.132714	0.0235382	1.47x10-6	0.172844	0.0278324	3.54x10-6				7.62x10-8
4	eGFRcr_eGFRcys	CALM2	ENSG00000143933	chr2:47,160,082-47,176,936	2p21	0.215885	0.0445885	3.37x10-5	0.314502	0.0525985	7.9x10-6				9.93x10-7																				TCGA-KIRC	1 / 374 (0.27%)	56 / 517 (10.83%)	18 / 517 (3.48%)	1
5	eGFRcr_eGFRcys_sRAGE	TEC	ENSG00000281969	chr4:48,135,783-48,269,838	4p12-p11	0.0695625	0.016098	2.08x10-4	0.105513	0.0189866	3.21x10-5	-0.155812	0.0633276	1.37x10-2	1.17x10-6	TEC	ENSG00000135605.8	rs17574371	T	C	-0.29	0.057	7.186e-07	Glomeruli											TCGA-KIRC	5 / 374 (1.34%)	11 / 517 (2.13%)	52 / 517 (10.06%)	6
																	ENSG00000135605.8	rs996222	T	A	-0.289	0.057	8.408e-07	Glomeruli
																	ENSG00000135605.8	rs28521484	C	T	-0.289	0.057	8.439e-07	Glomeruli
																	ENSG00000135605.8	rs17470892	T	C	-0.289	0.057	8.847e-07	Glomeruli
																	ENSG00000135605.8	rs28740900	T	A	-0.288	0.058	1.141e-06	Glomeruli
																	ENSG00000135605.8	rs7654466	T	C	-0.283	0.058	1.768e-06	Glomeruli
																	ENSG00000135605.8	rs6845196	T	C	-0.282	0.058	1.968e-06	Glomeruli
6	eGFRcr_eGFRcys_sRAGE	CCNI	ENSG00000118816	chr4:77,047,155-77,076,309	4q21.1	-0.206257	0.048402	3.35x10-4	-0.296802	0.0571659	1.19x10-4	0.543138	0.188043	6.18x10-3	1.69x10-6	CCNI	ENSG00000118816.5	rs4241599	C	T	-0.142	0.032	1.178e-05	Glomeruli											TCGA-KIRP	1 / 278 (0.36%)	11 / 283 (3.89%)	21 / 283 (7.42%)	1
																																			TCGA-KIRC	1 / 374 (0.27%)	10 / 517 (1.93%)	52 / 517 (10.06%)	1
7	eGFRcr_eGFRcys	ERGIC1	ENSG00000113719	chr5:172,834,251-172,952,792	5q35.1	0.165071	0.0340569	3.31x10-5	0.277214	0.0399428	2.34x10-7				1.17x10-7	ERGIC1	ENSG00000113719.11	rs793010	C	T	-0.211	0.031	4.715e-11	Glomeruli
																	ENSG00000113719.11	rs35768025	C	A	-0.205	0.03	6.21e-11	Glomeruli
																	ENSG00000113719.11	rs78078909	C	A	-0.204	0.03	7.276e-11	Glomeruli
																	ENSG00000113719.11	rs11134762	G	A	-0.211	0.031	8.646e-11	Glomeruli
																	ENSG00000113719.11	rs6895746	A	G	-0.198	0.029	1.417e-10	Glomeruli
																	ENSG00000113719.11	rs7736149	G	A	0.2	0.03	2.157e-10	Glomeruli
																	ENSG00000113719.11	rs35566639	G	A	-0.202	0.03	2.425e-10	Glomeruli
																	ENSG00000113719.11	rs4868216	G	A	0.2	0.03	2.898e-10	Glomeruli
																	ENSG00000113719.11	rs4867690	A	G	0.196	0.03	3.634e-10	Glomeruli
																	ENSG00000113719.11	rs4867691	C	G	0.196	0.03	3.636e-10	Glomeruli
																	ENSG00000113719.11	rs7717831	T	C	0.196	0.03	3.636e-10	Glomeruli
																	ENSG00000113719.11	rs7717986	T	A	0.196	0.03	3.636e-10	Glomeruli
																	ENSG00000113719.11	rs6891132	A	G	0.196	0.03	3.775e-10	Glomeruli
																	ENSG00000113719.11	rs4868217	T	C	0.194	0.03	4.247e-10	Glomeruli
																	ENSG00000113719.11	rs792994	C	T	-0.2	0.031	5.188e-10	Glomeruli
																	ENSG00000113719.11	rs7736270	G	A	0.195	0.03	5.25e-10	Glomeruli
																	ENSG00000113719.11	rs4867689	T	C	0.192	0.03	7.34e-10	Glomeruli
																	ENSG00000113719.11	rs11748400	T	G	-0.199	0.031	7.774e-10	Glomeruli
																	ENSG00000113719.11	rs6556047	T	A	0.191	0.03	1.043e-09	Glomeruli
																	ENSG00000113719.11	rs1564259	T	C	0.191	0.03	1.043e-09	Glomeruli
																	ENSG00000113719.11	rs1006721	G	A	0.191	0.03	1.043e-09	Glomeruli
																	ENSG00000113719.11	rs1870312	G	C	0.186	0.029	1.399e-09	Glomeruli
																	ENSG00000113719.11	rs12522528	A	C	-0.197	0.032	1.825e-09	Glomeruli
																	ENSG00000113719.11	rs4868218	C	A	0.19	0.03	1.963e-09	Glomeruli
																	ENSG00000113719.11	rs11949146	G	A	-0.195	0.031	2.026e-09	Glomeruli
																	ENSG00000113719.11	rs7707991	A	G	0.187	0.03	2.06e-09	Glomeruli
																	ENSG00000113719.11	rs10057822	A	G	0.19	0.031	2.187e-09	Glomeruli
																	ENSG00000113719.11	rs2339652	A	G	0.19	0.031	2.189e-09	Glomeruli
																	ENSG00000113719.11	rs12519115	C	T	-0.198	0.032	2.667e-09	Glomeruli
																	ENSG00000113719.11	rs62385816	C	T	0.248	0.04	2.807e-09	Glomeruli
																	ENSG00000113719.11	rs62385818	A	T	0.248	0.04	2.845e-09	Glomeruli
																	ENSG00000113719.11	rs58573001	C	T	0.229	0.038	5.363e-09	Glomeruli
																	ENSG00000113719.11	rs60988903	C	G	0.229	0.038	5.375e-09	Glomeruli
																	ENSG00000113719.11	rs1006720	C	T	0.225	0.039	1.819e-08	Glomeruli
																	ENSG00000113719.11	rs899356	G	A	0.171	0.03	2.352e-08	Glomeruli
																	ENSG00000113719.11	rs7722970	G	T	-0.178	0.031	2.748e-08	Glomeruli
																	ENSG00000113719.11	rs11134761	C	T	0.218	0.038	2.949e-08	Glomeruli
																	ENSG00000113719.11	rs2127104	C	T	0.17	0.03	3.28e-08	Glomeruli
																	ENSG00000113719.11	rs11956539	G	A	0.17	0.03	3.306e-08	Glomeruli
																	ENSG00000113719.11	rs6877332	G	A	-0.169	0.03	4.558e-08	Glomeruli
8	eGFRcr_eGFRcys_sRAGE	DAAM2	ENSG00000146122	chr6:39,792,298-39,904,87	6p21.2	0.0509174	0.00940307	3.69x10-6	0.0681631	0.0111082	4.59x10-6	-0.110691	0.0369797	2.85x10-3	7.28x10-9																				TCGA-KICH	1 / 66 (1.52%)	2 / 66 (3.03%)	45 / 66 (68.18%)	1
	eGFRcr_eGFRcys					0.0509174	0.00940307	3.69x10-6	0.0681631	0.0111082	4.59x10-6				1.63x10-7																				TCGA-KIRP	1 / 278 (0.36%)	7 / 283 (2.47%)	22 / 283 (7.77%)	1
	eGFRcr_sRAGE					0.0509174	0.00940307	3.69x10-6				-0.110691	0.0369797	2.85x10-3	2.86x10-7																				TCGA-KIRC	1 / 374 (0.27%)	10 / 517 (1.93%)	79 / 517 (15.28%)	1
	eGFRcys_sRAGE								0.0681631	0.0111082	4.59x10-6	-0.110691	0.0369797	2.85x10-3	3.40x10-7
9	eGFRcr_eGFRcys_sRAGE	DAAM2-AS1	ENSG00000235033	chr6:39,881,803-39,900,071	6p21.2	0.0578756	0.0135552	2.47x10-4	0.08119	0.0160197	1.46x10-4	-0.145268	0.0532412	6.41x10-3	1.63x10-6										DAAM2-AS1	ENSG00000235033	rs10456486	6:40307494	C	T	-?-?	-0.3371	0.0849	7.192e-05
																									DAAM2-AS1	ENSG00000235033	rs10498747	6:40292228	C	T	-?-?	-0.3454	0.0824	2.765e-05
																									DAAM2-AS1	ENSG00000235033	rs10947873	6:40295006	G	A	-?-?	-0.3364	0.0831	5.195e-05
																									DAAM2-AS1	ENSG00000235033	rs1408972	6:40293071	C	T	-?-?	-0.339	0.0832	4.612e-05
																									DAAM2-AS1	ENSG00000235033	rs2475804	6:39932963	C	G	-???	-0.2941	0.0628	2.813e-06
																									DAAM2-AS1	ENSG00000235033	rs9471303	6:40293829	G	A	-?-?	-0.3383	0.0832	4.751e-05
10	eGFRcr_eGFRcys	SNTB1	ENSG00000172164	chr8:120,535,745-120,813,273	8q24.12	-0.150574	0.0300554	2.48x10-5	-0.207678	0.0354771	1.45x10-5				1.19x10-6	SNTB1	ENSG00000172164.9	rs34887026	T	A	-0.2	0.044	1.006e-05	Glomeruli
11	eGFRcr_eGFRcys	TOPORS	ENSG00000197579	chr9:32,540,544-32,552,586	9p21.1	0.151774	0.032388	5.92x10-5	0.232823	0.0381705	5.21x10-6				1.13x10-6	TOPORS	ENSG00000197579.3	rs3824456	C	G	0.097	0.021	6.631e-06	Tubule	TOPORS	ENSG00000197579	rs10971019	9:32542204	A	G	++++	0.101	0.0242	3.051e-05	TCGA-KIRP	3 / 278 (1.08%)	2 / 283 (0.71%)	28 / 283 (9.89%)	3
																									TOPORS	ENSG00000197579	rs10971020	9:32546117	T	C	++++	0.0982	0.024	4.326e-05	TCGA-KIRC	1 / 374 (0.27%)	7 / 517 (1.35%)	118 / 517 (22.82%)	1
																									TOPORS	ENSG00000197579	rs111996344	9:32504474	G	A	++++	0.0992	0.0242	4.055e-05
																									TOPORS	ENSG00000197579	rs112006748	9:32532854	C	T	++++	0.0991	0.0242	4.076e-05
																									TOPORS	ENSG00000197579	rs112543678	9:32514580	G	A	++++	0.1025	0.0242	2.233e-05
																									TOPORS	ENSG00000197579	rs17218249	9:32536799	G	A	++++	0.1007	0.0242	3.086e-05
																									TOPORS	ENSG00000197579	rs17289627	9:32484577	A	G	++++	0.0983	0.0242	4.891e-05
																									TOPORS	ENSG00000197579	rs17290242	9:32524298	G	A	++++	0.1028	0.0242	2.103e-05
																									TOPORS	ENSG00000197579	rs3824456	9:32525915	C	G	+++-	0.0977	0.0214	5.167e-06
																									TOPORS	ENSG00000197579	rs56309110	9:32526754	G	T	++++	0.1005	0.0241	3.103e-05
																									TOPORS	ENSG00000197579	rs56832379	9:32536237	C	A	++++	0.0993	0.024	3.396e-05
																									TOPORS	ENSG00000197579	rs72710672	9:32490372	A	G	++++	0.1	0.0243	3.931e-05
																									TOPORS	ENSG00000197579	rs72712910	9:32545193	G	A	++++	0.0999	0.0242	3.605e-05
12	eGFRcr_eGFRcys	LSP1	ENSG00000130592	chr11:1,850,904-1,892,26	11p15.5	0.144667	0.0332973	1.93x10-4	0.258504	0.0391359	8.41x10-7				8.97x10-7	LSP1	ENSG00000130592.9	rs74047629	A	C	0.157	0.034	6.833e-06	Tubule	LSP1	ENSG00000130592	rs1806911	11:1897440	C	G	+?+-	0.147	0.0347	2.252e-05	TCGA-KIRC	2 / 374 (0.53%)	24 / 517 (4.64%)	35 / 517 (6.77%)	2
																	ENSG00000130592.9	rs907612	C	T	0.162	0.022	3.849e-12	Glomeruli			rs57670354	11:1896935	G	A	+?+-	0.1463	0.0344	2.128e-05	TCGA-KIRP	1 / 278 (0.36%)	5 / 283 (1.77%)	17 / 283 (6.01%)	1
																	ENSG00000130592.9	rs73410935	G	T	0.233	0.041	3.797e-08	Glomeruli
13	eGFRcr_eGFRcys	ATG2A	ENSG00000110046	chr11:64,894,546-64,917,211	11q13.1	0.132814	0.0255507	8.74x10-6	0.172035	0.0302082	2.05x10-5				7.6x10-7																				TCGA-KICH	2 / 66 (3.03%)	12 / 66 (18.18%)	6 / 66 (9.09%)	2
																																			TCGA-KIRC	5 / 374 (1.34%)	21 / 517 (4.06%)	28 / 517 (5.42%)	5
																																			TCGA-KIRP	3 / 278 (1.08%)	4 / 283 (1.41%)	9 / 283 (3.18%)	3
14	eGFRcr_eGFRcys	RPL18P10	ENSG00000214359	chr13:50,099,331-50,099,875	13q14.2	-0.139468	0.0305038	1.19x10-4	-0.216926	0.035894	7.65x10-6				2.31x10-6
15	eGFRcr_eGFRcys_sRAGE	C16orf54	ENSG00000185905	chr16:29,742,463-29,745,990	16p11.2	0.228917	0.0410657	1.92x10-6	0.329324	0.0483885	3.94x10-7	-0.399386	0.162813	1.39x10-2	5.89x10-9
	eGFRcr_eGFRcys					0.228917	0.0410657	1.92x10-6	0.329324	0.0483885	3.94x10-7				2.2x10-8
	eGFRcr_sRAGE					0.228917	0.0410657	1.92x10-6				-0.399386	0.162813	1.39x10-2	1.27x10-6
	eGFRcys_sRAGE								0.329324	0.0483885	3.94x10-7	-0.399386	0.162813	1.39x10-2	4.24x10-7
16	eGFRcr_eGFRcys_sRAGE	MIR23AHG	ENSG00000267519	chr19:13,945,330-13,953,732	19p13.12	0.113413	0.0235096	3.59.x10-5	0.116303	0.0279408	1.76x10-3	-0.275277	0.0926032	3.05x10-3	1.49x10-6
	eGFRcr_sRAGE					0.113413	0.0235096	3.59.x10-5				-0.275277	0.0926032	3.05x10-3	1.81x10-6
17	eGFRcr_eGFRcys_sRAGE	TP53INP2	ENSG00000078804	chr20:34,704,339-34,713,439	20q11.22	0.0793578	0.0184098	2.16x10-4	0.134114	0.0216499	3.73x10-6	0.143502	0.0728404	6.48x10-2	1.96x10-6
	eGFRcr_eGFRcys					0.0793578	0.0184098	2.16x10-4	0.134114	0.0216499	3.73x10-6				2.31x10-6
NOTE: The threshold p-value is 2.73x10-6. The direction of effect size respect to the alternate allele in studies by Sheng et al., Kia et al., GTEx, NephQTL (left to right). The effect size (Beta, β) is reported with respect to the alternate allele.
