## Supplementary Table 10 for "Discovery of genomic and transcriptomic pleiotropy between kidney function and soluble receptor for advanced glycation end-products using correlated meta-analyses: The Long Life Family Study (LLFS)"

### Sheet: Summary of results
Supplementary Table 10. Summary of CMA TWAS, GeneHancer functional annotation from GeneCards, and GWAS Catalog for kidney function-related traits from GeneCards
	CMA TWAS							GeneHancer functional annotation												GWAS Catalog for kidney traits and diseases
Number	Traits	Gene	Chr	eGFRcr p-value	eGFRcys p-value	sRAGE p-value	CMA p-value	Number of GeneHancer (GH) results for gene	GH Identifier for the top GS score	GH Type	GH Score	GH Sources	Gene Association Score	Total Score	TSS distance (kb)	Number of Genes Away	Size (kb)	TFBS within enhancer	Gene targets for enhancer	Number of phenotype from GWAS Catalog for the gene	Kidney function-related phenotype	Gene Relation	Best Score	Mean Score	# of Snps	Number of Studies	SNP IDs	Reported gene	GWAS p-value	Study accession	PMID
1	eGFRcr_eGFRcys_sRAGE	MTX1	1q22	2.66x10-5	1.63x10-3	2.61x10-4	1.99x10-7	MTX1: 17	GH01J155206	Promoter/Enhancer	2.3 *	RefSeq, EPDnew, Ensembl, ENCODE, CraniofacialAtlas, dbSUPER	250.7 *	583.86	0.5	0	5.5	205 TFs: HCFC1, POLR2A,, …	12 genes: THBS3, HSALNG0007480, MTX1, KRTCAP2, TRIM46, ENTREP3, SCAMP3, LMNA, DAP3, FDPS, POU5F1P4, ENSG00000236263	75 MTX1: glomerular filtration rate, creatinine measurement, urate measurement, blood urea nitrogen measurement, uric acid measurement, serum urea measurement, goat, renal system measurement, urinary albumin to creatinine ratio, …	glomerular filtration rate	GeneHancer, GeneExon, GWAS	10.2	9.9	2	2	rs2990223	GBAP1	5 x 10-10	GCST007876	31015462
																											rs760077	THBS3, MTX1	7 x 10-11	GCST008747	31451708
																					serum creatinine levels	GeneHancer, GeneExon, GWAS	10.7	10.7	1	1	rs760077	THBS3, MTX1	2 x 10-11	GCST90018759	34594039
																					urate levels	GeneHancer, GeneExon, GWAS	15.4	13.8	2	2	rs17723260	EFNA3	1 x 10-9	GCST90019524	33462484
																					blood urea nitrogen measurement	GeneHancer, GeneExon, GWAS	125.2	52.7	2	4	rs2049805	GBAP1	2 x 10-12	GCST001610	22797727
																											rs760077	THBS3, MTX1	6 x 10-126	GCST90018948	34594039
	eGFRcr_sRAGE			2.66x10-5		2.61x10-4	1.1x10-7														uric acid measurement	GeneHancer, GeneExon, GWAS	21.2	19.2	2	3	rs2974935	MTX1	6 x 10-22	GCST90018757	34594039
																											rs4072037	MUC1	7 x 10-20	GCST007725	30993211
																					serum urea measurement	GeneHancer	21	21	1	1	rs17723260	EFNA3	9 x 10-22	GCST90019525	33462484
																											rs760077	THBS3, MTX1	4 x 10-16	GCST008972	31578528
																					goat	GeneHancer, GeneExon, GWAS	12.7	12.7	1	1	rs760077	THBS3, MTX1	2 x 10-13	GCST012338	33832965
																					renal system measurement	GWAS	11.7	11.7	1	1	rs2049805	GBAP1	2 x 10-12	GCST001610	22797727
																					urinary albumin to creatinine ratio	GeneHancer	5.5	5.3	1	1	rs4072037	MUC1	3 x 10-6	GCST003255	26631737
2	eGFRcr_eGFRcys_sRAGE	PTPRC	1q31.3-q32.1	1.7x10-5	2.87x10-5	3.58x10-2	6.63x10-7	PTPRC: 193	GH01J198636	Promoter/Enhancer	1.8 *	EPDnew, FANTOM5, Ensembl, ENCODE, dbSUPER	284.5 *	507.49	9.7	1	23.6	118 TFs: POLR2A,, JUND, …	6 genes: PTPRC, ATP6V1G3, ENSG00000225172, HSALNG0009505, NONHSAG003874.2, ENSG00000261573	75 PTPRC: leukocyte, lymphocyte, neutrophil, monocyte, basophil, platelet, erythrocyte, …
	eGFRcr_eGFRcys			1.7x10-5	2.87x10-5		1.45x10-6
3*	eGFRcr_eGFRcys_sRAGE	ODC1	2p25.1	1.47x10-6	3.54x10-6		7.62x10-8	ODC1: 92	GH02J010445	Promoter/Enhancer	2.1 *	EPDnew, Ensembl, ENCODE, CraniofacialAtlas, dbSUPER	250.7 *	524	0.2	1	6.1	274 TFs: POLR2A,, KLF16, …	8 genes: ODC1-DT, CM034952-047, ODC1, SNORA80B, lnc-NOL10-3, LOC124900530, HPCAL1, RF00017-3133	9 ODC1: platelet, …
									GH02J010493	Enhancer	1.2*	FANTOM5, Ensembl, ENCODE	11 *	12.83	-46.4	9	3.4	70 TFs: KLF6, DNMT3B, …	6 genes: ODC1, SNORA80B, NOL10, HSALNG0012982, HSALNG0012985, RF00017-3133
4	eGFRcr_eGFRcys	CALM2	2p21	3.37x10-5	7.9x10-6		9.93x10-7	CALM2: 86	GH02J047169	Promoter/Enhancer	2.4 *	RefSeq, EPDnew, Ensembl, ENCODE, CraniofacialAtlas, dbSUPER	250.7 *	609.52	3	2	8.6	386 TFs: HCFC1, KLF6, …	14 genes: CALM2, MSH6, SOCS5, FBXO11, ENSG00000228925, RPL18AP6, ENSG00000225187, EPCAM-DT, MSH2, ATP6V1E2, STPG4, lnc-STPG4-3, ENSG00000273269, HSALNG0014737	20 CALM2: glomerular filtration rate, creatinine measurement, urate measurement, chronic kidney disease, renal cell carcinoma, …	glomerular filtration rate	GeneHancer	10.2	7.8	2	2	rs2346418	EPAS1	4 x 10-6	GCST90103633	34272381
																											rs4952818	EPAS1	7 x 10-11	GCST90100220	35710981
																					creatinine levels		12.4	12.4	1	1	rs2346418	EPAS1	4 x 10-13	GCST90018979	34594039
																					urate levels		5.1	5.1	1	1	rs114474003	STPG4	8 x 10-6	GCST90133633	31882771
																					chronic kidney disease	GeneHancer, GeneExon, GWAS	6.2	6.2	1	1	rs815815	CALM2	7 x 10-7	GCST001066	21546767
																					renal cell carcinoma	GeneHancer	14.5	9.7	3	3	rs11894252	EPAS1	3 x 10-15	GCST004710	28598434
																											rs2121266	EPAS1	2 x 10-9	GCST008226	31231134
																											rs7579899	EPAS1	5 x 10-15	GCST004710	28598434
5	eGFRcr_eGFRcys_sRAGE	TEC	4p12-p11	2.08x10-4	3.21x10-5	1.37x10-2	1.17x10-6	TEC: 51	GH04J048267	Promoter/Enhancer	1.9 *	EPDnew, Ensembl, ENCODE, CraniofacialAtlas, dbSUPER	267.2 *	499.33	0.3	0	4.1	168 TFs: POLR2A,, KLF17, …	7 genes: TEC, SLAIN2, HSALNG0034277-001, LOC105374445, HSALNG0034277-002, HSALNG0034276, TXK	20 TEC: platelet
6	eGFRcr_eGFRcys_sRAGE	CCNI	4q21.1	3.35x10-4	1.19x10-4	6.18x10-3	1.69x10-6	CCNI: 53	GH04J077072	Promoter/Enhancer	2.4 *	RefSeq, EPDnew, Ensembl, ENCODE, CraniofacialAtlas, dbSUPER	250.7 *	607.25	1.6	2	5.8	365 TFs: HCFC1, KLF6	11 genes: lnc-SOWAHB-7, ENSG00000289496, CCNI, NUP54, CNOT6L, RPL7P17, SCARB2, HSALNG0035345, ENSG00000288888, SEPTIN11, HSALNG0020226-419	9 CCNI: platelet
									GH04J077175	Enhancer	1.2 *	RefSeq, Ensembl, ENCODE, CraniofacialAtlas, dbSUPER	12	14.36	-100.4	16	5.4	7 TFs: TCFC1, SP1, …	7 genes: CCNI, CCNG2, lnc-CXCL13-1, LOC107986292, lnc-CCNI-3, CXCL13, HSALNG0020226-419
7*	eGFRcr_eGFRcys	ERGIC1	5q35.1	3.31x10-5	2.34x10-7		1.17x10-7	ERGIC1: 45	GH05J172832	Promoter/Enhancer	2.6 *	RefSeq, EPDnew, FANTOM5, Ensembl, ENCODE, CraniofacialAtlas, dbSUPER	261.2 *	666.45	1.7	0	6.9	181 TFs: SP1, POLR2A, …	6 genes: ERGIC1, lnc-DUSP1-11, CREBRF, DUSP1, LOC124901135, RPL26L1	25 ERGIC1: erythrocyte, …
8	eGFRcr_eGFRcys_sRAGE	DAAM2	6p21.2	3.69x10-6	4.59x10-6	2.85x10-3	7.28x10-9	DAAM2: 70	GH06J039791	Promoter/Enhancer	1.7 *	EPDnew, Ensembl, ENCODE, CraniofacialAtlas, dbSUPER	255.5 *	423.22	0.8	0	3.4	18 TFs: POLR2A, ZIC2, …	5 genes: DAAM2, KIF6, ENSG00000281969, HSALNG0149150, MOCS1	20 DAAM2: platelet, …
	eGFRcr_eGFRcys			3.69x10-6	4.59x10-6		1.63x10-7
	eGFRcr_sRAGE			3.69x10-6		2.85x10-3	2.86x10-7
	eGFRcys_sRAGE				4.59x10-6	2.85x10-3	3.40x10-7
9	eGFRcr_eGFRcys_sRAGE	DAAM2-AS1	6p21.2	2.47x10-4	1.46x10-4	6.41x10-3	1.63x10-6	DAAM2-AS1: 16	GH06J039945	Enhancer	1 *	Ensembl, ENCODE, dbSUPER	10.9	10.82	-47.4	7	4.4	32 TFs: ATF3, CEBPG, …	7 genes: DAAM2-AS1, HSALNG0149423, MOCS1, TUBBP9, lnc-DAAM2-1, LOC102723789, LRFN2	4 DAAM2-AS1: platelet, …
10	eGFRcr_eGFRcys	SNTB1	8q24.12	2.48x10-5	1.45x10-5		1.19x10-6	SNTB1: 203	GH08J120806	Promoter/Enhancer	1.9 *	EPDnew, FANTOM5, Ensembl, ENCODE, CraniofacialAtlas	252 *	485.77	3.3	2	6.1	217 TFs: KLF6, KLF17, …	6 genes: SNTB1, TAF2, CM034958-343, ENSG00000272502, HSALNG0150485, MRPL13	45 SNTB1 results: chronic kidney disease, …	chronic kidney disease	GeneHancer	5.2	5.2	1	1	rs17232789	HAS2	6 x 10-6	GCST001066	21546767
11	eGFRcr_eGFRcys	TOPORS	9p21.1	5.92x10-5	5.21x10-6		1.13x10-6	TOPORS: 16	GH09J032550	Promoter/Enhancer	2.4 *	RefSeq, EPDnew, Ensembl, ENCODE, CraniofacialAtlas, dbSUPER	250.7 *	592.22	0.4	0	5.6	252 TFs: HCFC1, POLR2A, SP1, …	9 genes: RIGI, ENSG00000288684, lnc-ACO1-10, TOPORS, SMIM27, NDUFB6, NFX1, MN297907-015, HSALNG0020226-529	10 TOPORS results: glomerular filtration rate, …	glomerular filtration rate	GeneHancer	8.7	8.6	1	2	rs13287724	B4GALT1-AS1	2 x 10-9	GCST008058	31152163
									GH09J032404	Enhancer	0.8 *	Ensembl, ENCODE, dbSUPER	17.3 *	13.58	148.5	32	2.5	8 TFs: YY1, BHLHE40, …	9 genes: TOPORS, RIGI, SMIM27, ACO1, HSALNG0070708, LOC101060445, MN297907-015, HSALNG0020226-529										3 x 10-9	GCST90103633	34272381
12*	eGFRcr_eGFRcys	LSP1	11p15.5	1.93x10-4	8.41x10-7		8.97x10-7	LSP1: 26	GH11J001849	Promoter/Enhancer	2 *	RefSeq, EPDnew, FANTOM5, Ensembl, ENCODE, dbSUPER	266 *	527.16	1.8	0	6.5	71 TFs: POLR2A, SP1, …	10 genes: LSP1, KCNQ1OT1, TNNI2, TNNT3, H19, C11orf21, TSPAN32, IGF2, lnc-TNNI2-2, PRR33	96 LSP1 results: glomerular filtration rate, creatinine measurement, cystatin measurement, urate measurement, lymphocyte, eosinophil, basophil, monocyte, neutrophil, reticulocyte, …	glomerular filtration rate	GeneHancer	14.7	13.1	2	2	rs3741205	INS-IGF2, IGF2-AS	3 x 10-12	GCST007876	31015462
																											rs7948458	INS-IGF2	2 x 10-15	GCST90019506	33462484
																					creatinine levels		16.3	12.4	2	2	rs3741205	INS-IGF2, IGF2-AS	3 x 10-9	GCST007876	31015462
																											rs7948458	INS-IGF2	5 x 10-17	GCST90019502	33462484
																					cystatin C levels		15.4	15.4	1	1	rs7948458	INS-IGF2	4 x 10-16	GCST90019504	33462484
																					urate levels		10.7	8.8	3	2	rs35506085	INS-IGF2, IGF2-AS	2 x 10-8	GCST008971	31578528
																											rs3741210	INS-IGF2, IGF2-AS	1 x 10-8	GCST008972	31578528
																											rs7948458	INS-IGF2	2 x 10-11	GCST90019524	33462484
13	eGFRcr_eGFRcys	ATG2A	11q13.1	8.74x10-6	2.05x10-5		7.6x10-7	ATG2A: 37	GH11J064914	Promoter/Enhancer	1.9 *	EPDnew, Ensembl, ENCODE, CraniofacialAtlas	250.7 *	479.66	0.2	0	4.3	222 TFs: HCFC1, KLF6	17 genes: PPP2R5B, lnc-PPP2R5B-1, ATG2A, MEN1, ZNRD2-DT, ZFPL1, TRMT112, PCNX3, SF1, ENSG00000257086, RNASEH2C, SPDYC, ARL2, GPHA2, POLA2, MN309265, EHD1	108 ATG2A results: glomerular filtration rate, creatinine measurement, urate measurement, serum urea measurement, uric acid measurement, goat, lymphocyte, eosinophil, basophil, platelet, monocyte, neutrophil, …	glomerular filtration rate	GeneHancer	11	11	1	1	rs78829599	SLC25A45	1 x 10-11	GCST90019506	33462484
																					creatinine levels		11.4	11.4	1	1	rs78829599	SLC25A45	4 x 10-12	GCST90019502	33462484
																					serum uric acid levels		28.7	28.7	1	1	rs1152620	MALAT1, LINC02736	2 x 10-29	GCST005983	29403010
																					serum urea levels		10.7	10.7	1	1	rs601100	FOSL1, C11orf68	2 x 10-11	GCST90019524	33462484
																					urate levels		9.4	9.4	1	1	rs601100	FOSL1, C11orf68	4 x 10-10	GCST90019525	33462484
																					gout		15	15	1	1	rs11227299	OVOL1, AP5B1	1 x 10-15	GCST012338	33832965
14	eGFRcr_eGFRcys	RPL18P10	13q14.2	1.19x10-4	7.65x10-6		2.31x10-6	RPL18P10: 3	GH13J050099	Enhancer	0.4 *	Ensembl, dbSUPER	250.7 *	99.82	0.6	0	0.2	1 TF: RXRA	10 genes: RPL18P10, HSALNG0143845, ENSG00000273541, DLEU1, DLEU7-AS1, CM034963-103, DLEU2, CM034963-102, KCNRG, DLEU7
15*	eGFRcr_eGFRcys_sRAGE	C16orf54	16p11.2	1.92x10-6	3.94x10-7	1.39x10-2	5.89x10-9	C16orf54: 45				EPDnew, FANTOM5, Ensembl, ENCODE, dbSUPER						52 TFs: SP1, POLR2A, …	11 genes: C16orf54, LOC124903673, RN7SKP127, TBX6, YPEL3, MYL11, CORO1A, PPP4C, HSALNG0110633, ENSG00000260719, QPRT	7 C16orf54 results: monocyte, basophil, platelet, …
	eGFRcr_eGFRcys			1.92x10-6	3.94x10-7		2.2x10-8		GH16J029742	Promoter/Enhancer	1.6 *		258.9 *	411.78	0.9	1	5.4
	eGFRcr_sRAGE			1.92x10-6		1.39x10-2	1.27x10-6
16	eGFRcr_eGFRcys_sRAGE	MIR23AHG	19p13.12	3.59.x10-5	1.76x10-3	3.05x10-3	1.49x10-6	MIR23AHG:24	GH19J013833	Promoter/Enhancer	2.4 *	RefSeq, FANTOM5, Ensembl, ENCODE, CraniofacialAtlas, dbSUPER	262.1 *	625.62	-1.6	1	23.2	369 TFs: POLR2A, SP1, …	30 genes: MIR23AHG, CM034969-043, lnc-ZSWIM4-1, ZNF333, YJU2B, TRMT1, C19orf53, MRI1, ADGRE5, RPS6P25, ASF1B, RFX1, DCAF15, ZSWIM4, PRKACA, IL27RA, lnc-NANOS3-2-001, lnc-NANOS3-2-002, lnc-C19orf57-2, HSALNG0124253, lnc-C19orf57-1, MIR23A, MIR24-2, RF00017-2853, lnc-NANOS3-3, MIR27A, HSALNG0124250, HSALNG0124248, NANOS3, HSALNG0145679	24 MIR23AHG results: monocyte, leucocyte, erythrocyte, ...
17	eGFRcr_eGFRcys_sRAGE	TP53INP2	20q11.22	2.16x10-4	3.73x10-6	6.48x10-2	1.96x10-6	TP53INP2: 56	GH20J034703	Promoter/Enhancer	2.6 *	RefSeq, EPDnew, Ensembl, ENCODE, CraniofacialAtlas, dbSUPER	250.70 *	640.06	4.6	1	11.6	339 TFs: POLR2A, SP1, …	18 genes: TP53INP2, RBM12, MAP1LC3A, RPL36P4, NCOA6, ERGIC3, CPNE1, CPNE1, DYNLRB1, ENSG00000272945, ZNF341-AS1, TRPC4AP, PROCR, EDEM2, EIF6, MMP24, NONHSAG031657.2, LOC105372599, lnc-PIGU-1	56 TP53INP2 results: glomerular filtration rate, urate measurement, blood protein measurement, ...	glomerular filtration rate	GeneHancer	18.5	12.7	4	4	rs2273684	GSS	1.0 x 10-44	GCST008058	31152163
																											rs6058093	PIGU	2 x 10-13	GCST004292	28452372
																											rs6088580	NCOA6, PIGU, TP53INP2	2 x 10-9	GCST003372	26831199
																											rs6142209	PIGU	3 x 10-19	GCST90019506	33462484
																					creatinine or creatinine glomerular filtration rate		18.5	12.4	4	4	rs6058093	PIGU	2 x 10-13	GCST004292	28452372
	eGFRcr_eGFRcys			2.16x10-4	3.73x10-6		2.31x10-6																				rs6088559	PIGU	2 x 10-10	GCST90269575	36764567
																											rs6142209	PIGU	3 x 10-19	GCST90019502	33462484
																					urate measurement		8.5	8.5	1	1	rs6119510	NCOA6	3 x 10-9	GCST008971	31578528
NOTE: The GeneHancer database genome-wide integration of pan-tissue enhancers and promoters and their inferred target genes used the GeneCards framework (https://www.genecards.org/ ). The GWAS Catalog was assessed via GeneCards based on gene relation (GeneHancer, GeneExon and GWAS) with kidney function related phenotypes.The GH Identifier (GHid) is estimated by the GeneLoc providing the highest G…
