## Supplementary Table 12 for "Discovery of genomic and transcriptomic pleiotropy between kidney function and soluble receptor for advanced glycation end-products using correlated meta-analyses: The Long Life Family Study (LLFS)"

### Sheet: Sheet1
Supplementary Table 12. Summary of literature for genes identified by CMA TWAS
Gene	Gene Name	Chr:Position (GRCh38)	Cytogenetic Band	Genecards Summary (UniProtKB/Swiss-Prot Summary for the Gene or Entrez Gene Summary)	Relevant publications for kidney-related diseases
MTX1	Metaxin 1	chr1:155,208,695-155,213,839	1q22	Involved in transport of proteins into the mitochondrion. Essential for embryonic development	PMID: 34638981 Pleiotropic Effects of Functional MUC1 Variants on Cardiometabolic, Renal, and Hematological Traits in the Taiwanese Population. Teng MS, et al. Int J Mol Sci. 2021 Sep 30;22(19):10641. doi: 10.3390/ijms221910641. Lead single-nucleotide polymorphisms at the TRIM46–MUC1–THBS3–MTX1 gene region associated with renal function (e.g., eGFR). In addition, the nearby MTX1 SNP rs760077 show…
PTPRC	Protein Tyrosine Phosphatase Receptor Type C	chr1:198,638,457-198,757,476	1q31.3-q32.1	Protein tyrosine-protein phosphatase required for T-cell activation through the antigen receptor. Acts as a positive regulator of T-cell coactivation upon binding to DPP4. The first PTPase domain has enzymatic activity, while the second one seems to affect the substrate specificity of the first one. Upon T-cell activation, recruits and dephosphorylates SKAP1 and FYN. Dephosphorylates LYN, and the…	PMID: 34039664 Protein tyrosine phosphatase receptor type C (PTPRC or CD45). Al Barashdi MA, et al. J Clin Pathol. 2021 Sep;74(9):548-552. doi: 10.1136/jclinpath-2020-206927. The leucocyte common antigen, protein tyrosine phosphatase receptor type C (PTPRC), also known as CD45, is a transmembrane glycoprotein, expressed on almost all haematopoietic cells except for mature erythrocytes, and is an …	PMID: 29227586 Identification of potential crucial genes associated with carcinogenesis of clear cell renal cell carcinoma. Song E, et al. J Cell Biochem. 2018 Jul;119(7):5163-5174. doi: 10.1002/jcb.26543. Epub 2018 Apr 6. … hubgenes were identified with protein-protein interaction (PPI) network, including PTPRC, TGFB1, EGF, MYC, ITGB2, CTSS, FN1, CCL5, KNG1, and CD86.	PMID: 29559845 Identification of key genes and pathways in human clear cell renal cell carcinoma (ccRCC) by co-expression analysis. Yuan L, et al. Int J Biol Sci. 2018 Feb 12;14(3):266-279. doi: 10.7150/ijbs.23574. eCollection 2018. Downregulated DEGs (differentially expressed genes) were significantly enriched in oxidation reduction, monovalent inorganic cation transport, ion transport, excretio…	PMID: 29805645 Bioinformatics and functional analyses of key genes and pathways in human clear cell renal cell carcinoma. Wang J, et al. Oncol Lett. 2018 Jun;15(6):9133-9141. doi: 10.3892/ol.2018.8473. In conclusion, the present study used various bioinformatics analysis tools to identify 7 novel hub genes (MME, ALB, CXCL12, CDH1, PROM1, ICAM1 and PTPRC), which may serve key roles in the tumorige…
ODC1	Ornithine Decarboxylase 1	chr2:10,439,968-10,448,327	2p25.1	Catalyzes the first and rate-limiting step of polyamine biosynthesis that converts ornithine into putrescine, which is the precursor for the polyamines, spermidine and spermine. Polyamines are essential for cell proliferation and are implicated in cellular processes, ranging from DNA replication to apoptosis.	PMID: 26040780 Flux balance analysis predicts essential genes in clear cell renal cell carcinoma metabolism. Gatto F, et al. Sci Rep. 2015 Jun 4;5:10738. doi: 10.1038/srep10738. .. is likely that the essentiality of these genes (including ODC1) is attributable to common metabolic requirements among ccRCC cell lines.
CALM2	Calmodulin 2	chr2:47,160,082-47,176,936	2p21	Calmodulin acts as part of a calcium signal transduction pathway by mediating the control of a large number of enzymes, ion channels, aquaporins and other proteins through calcium-binding (PubMed:16760425, 26969752, 27165696). Calcium-binding is required for the activation of calmodulin (PubMed:16760425, 35568036, 26969752, 27165696). Among the enzymes to be stimulated by the calmodulin-calcium c…	Using genetic and clinical factors to predict tacrolimus dose in renal transplant recipients. (PMID: 21047202) Wang P … Gaber AO Pharmacogenomics 2010
TEC	Tec Protein Tyrosine Kinase	chr4:48,135,783-48,269,838	4p12-p11	Non-receptor tyrosine kinase that contributes to signaling from many receptors and participates as a signal transducer in multiple downstream pathways, including regulation of the actin cytoskeleton. Plays a redundant role to ITK in regulation of the adaptive immune response. Regulates the development, function and differentiation of conventional T-cells and nonconventional NKT-cells. Required fo…	PMID: 32685466 Negative Regulation of Tec Kinase Alleviates LPS-Induced Acute Kidney Injury in Mice via theTLR4/NF-κB Signaling Pathway. Zhang W, et al. Biomed Res Int. 2020 Jun 19;2020:3152043. doi: 10.1155/2020/3152043. … these data suggested that Tec kinase can be a modulating protein in AKI (acute kidney injury ) through TLR4/NF-κB activation	PMID: 36055599 Molecular programs associated with glomerular hyperfiltration in early diabetic kidney disease. Stefansson VTN , et al. Kidney Int. 2022 Dec;102(6):1345-1358. doi: 10.1016/j.kint.2022.07.033. …A glomerular 1240-gene transcriptional signature identified in the hyperfiltration group was enriched for endothelial stress response signaling genes, including endothelin-1, tec-kinase and t…
CCNI	Cyclin I	chr4:77,047,155-77,076,309	4q21.1	The protein encoded by this gene belongs to the highly conserved cyclin family, whose members are characterized by a dramatic periodicity in protein abundance through the cell cycle. Cyclins function as regulators of CDK kinases. Different cyclins exhibit distinct expression and degradation patterns which contribute to the temporal coordination of each mitotic event. This cyclin shows the highest…	PMID: 28112194 Cyclin I-like (CCNI2) is a cyclin-dependent kinase 5 (CDK5) activator and is involved in cell cycle regulation. Liu C, et al. Sci Rep. 2017 Jan 23;7:40979. doi: 10.1038/srep40979. Cyclin I (CCNI) was identified as a new cyclin-dependent kinase 5 (CDK5) activator17. Different from p35 and p39, CCNI contains a typical cyclin box18, which is responsible for binding and activating CDKs…
GASK1B-AS1	GASK1B (Golgi Associated Kinase 1B) Antisense RNA 1	chr4:158,170,468-158,204,05	4q32.1
ERGIC1	Endoplasmic Reticulum-Golgi Intermediate Compartment 1	chr5:172,834,251-172,952,792	5q35.1	Possible role in transport between endoplasmic reticulum and Golgi.
DAAM2	Dishevelled Associated Activator Of Morphogenesis 2	chr6:39,792,298-39,904,87	6p21.2	The gene is involved in Wnt signaling in hepatocellular carcinoma and WNT Signaling. Acts downstream of Wnt ligands and upstream of beta-catenin (CTNNB1). Required for canonical Wnt signaling pathway during patterning in the dorsal spinal cord by promoting the aggregation of Disheveled (Dvl) complexes, thereby clustering and formation of Wnt receptor signalosomes and potentiating Wnt activity. Du…	PMID: 332326 DAAM2 Variants Cause Nephrotic Syndrome via Actin Dysregulation. Schneider R, et al. Am J Hum Genet. 2020 Dec 3;107(6):1113-1128. doi: 10.1016/j.ajhg.2020.11.008. Epub 2020 Nov 23. 76
DAAM2-AS1	DAAM2 Antisense RNA 1	chr6:39,881,803-39,900,071	6p21.2
SNTB1	Syntrophin Beta 1	chr8:120,535,745-120,813,273	8q24.12	Adapter protein that binds to and probably organizes the subcellular localization of a variety of membrane proteins. May link various receptors to the actin cytoskeleton and the dystrophin glycoprotein complex.	PMID: 34663329 [SNTB1 is associated with dystrophin and dystrophin-related proteins, which is one of the members of syntrophin gene family and mainly expressed in skeletal and smooth muscle, liver and kidney and expressed at low levels in many other tissues, including colorectal tissue [6]. Loss or reduction of SNTB1 is closely associated with Duchenne muscular dystrophy and Becker’s muscular dys…
TOPORS	TOP1 Binding Arginine/Serine Rich Protein, E3 Ubiquitin Ligase	chr9:32,540,544-32,552,586	9p21.1	Functions as an E3 ubiquitin-protein ligase and as an E3 SUMO1-protein ligase. Probable tumor suppressor involved in cell growth, cell proliferation and apoptosis that regulates p53/TP53 stability through ubiquitin-dependent degradation. May regulate chromatin modification through sumoylation of several chromatin modification-associated proteins. May be involved in DNA damage-induced cell death t…	PMID: 32113985 TOPORS, a tumor suppressor protein, contributes to the maintenance of higher-order chromatin architecture. Luzhang Ji, et al. Biochim Biophys Acta Gene Regul Mech. 2020 May;1863(5):194518. doi: 10.1016/j.bbagrm.2020.194518. TOPORS mRNA expression was lower in stages III and IV compared to the earlier stages in kidney renal clear cell carcinoma (KIRC). Kaplan-Meier survival analysis…
LSP1	Lymphocyte Specific Protein 1	chr11:1,850,904-1,892,26	11p15.5	The gene encodes an F-actin binding protein, which may help in neutrophil migration and chemotaxis.	PMID: 24927120 Mechanisms of transcriptional regulation by WT1 (Wilms' tumour 1). Eneda Toska E, Stefan G E Roberts SGE. Biochem J. 2014 Jul 1;461(1):15-32. doi: 10.1042/BJ20131587. The WT1 (Wilms’ tumour 1) gene encodes a zinc finger transcription factor and RNA-binding protein that direct the development of several organs and tissues. WT1 manifests both tumour suppressor and oncogenic activitie…
ATG2A	Autophagy Related 2A	chr11:64,894,546-64,917,211	11q13.1	Lipid transfer protein involved in autophagosome assembly (PubMed:28561066, 31271352, 30952800). Tethers the edge of the isolation membrane (IM) to the endoplasmic reticulum (ER) and mediates direct lipid transfer from ER to IM for IM expansion (PubMed:31271352, 30952800). Binds to the ER exit site (ERES), which is the membrane source for autophagosome formation, and extracts phospholipids from t…	PMID: 28410202 Identification of C21orf59 and ATG2A as novel determinants of renal function-related traits in Japanese by exome-wide association studies. Yamada Y, et al. Oncotarget 2017 Jul 11;8(28):45259-45273. doi: 10.18632/oncotarget.16696.
RPL18P10	Ribosomal Protein L18 Pseudogene 10	chr13:50,099,331-50,099,875	13q14.2
C16orf54	Chromosome 16 Open Reading Frame 54	chr16:29,742,463-29,745,990	16p11.2	Predicted to be integral component of membrane.	PMID: 36118669 Integrated Analysis of C16orf54 as a Potential Prognostic, Diagnostic, and Immune Marker across Pan-Cancer. Xinna Du X, et al. Dis Markers. 2022 Sep 9;2022:9365046. doi: 10.1155/2022/9365046. TCGA data analysis revealed that C16orf54 expression was substantially upregulated in glioblastoma multiforme (GBM), head and neck squamous cell carcinoma (HNSC), and kidney renal clear cell c…
MIR23AHG	MiR-23a/27a/24-2 Cluster Host Gene	chr19:13,945,330-13,953,732	19p13.12	RNA Gene, and is affiliated with the lncRNA class.
TP53INP2	Tumor Protein P53 Inducible Nuclear Protein 2	chr20:34,704,339-34,713,439	20q11.22	Dual regulator of transcription and autophagy. Positively regulates autophagy and is required for autophagosome formation and processing. May act as a scaffold protein that recruits MAP1LC3A, GABARAP and GABARAPL2 and brings them to the autophagosome membrane by interacting with VMP1 where, in cooperation with the BECN1-PI3-kinase class III complex, they trigger autophagosome development. Acts as…	PMID: 35615533 Overexpression of TP53INP2 Promotes Apoptosis in Clear Cell Renal Cell Cancer (ccRCC) via Caspase-8/TRAF6 Signaling Pathway. Li X, et al. J Immunol Res. 2022 May 14;2022:1260423. doi: 10.1155/2022/1260423 Overexpression of TP53INP2 inhibited ccRCC cellular proliferation, migration, and invasion, as well as the tumor growth of mice. TP53INP2 did not significantly decrease the p-mTOR…
NOTE: Ten genes out of our 18 identified genes from TWAS CMA for kidney function may play a role in kidney function, kidney renal clear cell carcinoma (KIRC), human clear cell renal cell carcinoma (ccRCC), or kidney development and apotosis
